# The COVIDome Explorer Researcher Portal

**DOI:** 10.1101/2021.03.04.21252945

**Authors:** Kelly D. Sullivan, Matthew D. Galbraith, Kohl T. Kinning, Kyle Bartsch, Nik Levinsky, Paula Araya, Keith P. Smith, Ross E. Granrath, Jessica R. Shaw, Ryan Baxter, Kimberly R. Jordan, Seth Russell, Monika Dzieciatkowska, Julie A. Reisz, Fabia Gamboni, Francesca Cendali, Tusharkanti Ghosh, Andrew A. Monte, Tellen D. Bennett, Michael G. Miller, Elena W.Y. Hsieh, Angelo D’Alessandro, Kirk C. Hansen, Joaquin M. Espinosa

**Affiliations:** Linda Crnic Institute for Down Syndrome, University of Colorado Anschutz Medical Campus, Aurora, CO, USA; Department of Pediatrics, Section of Developmental Biology, University of Colorado Anschutz Medical Campus, Aurora, CO, USA; Department of Pharmacology, University of Colorado Anschutz Medical Campus, Aurora, CO, USA; Information Services, University of Colorado Anschutz Medical Campus, Aurora, CO, USA; Department of Immunology and Microbiology, University of Colorado Anschutz Medical Campus, Aurora, CO, USA; Data Science to Patient Value, University of Colorado Anschutz Medical Campus, Aurora, CO, USA; Department of Biochemistry and Molecular Genetics, University of Colorado Anschutz Medical Campus, Aurora, CO, USA; Department of Biostatistics and Informatics, Colorado School of Public Health, Aurora, CO, USA; Department of Emergency Medicine, University of Colorado Anschutz Medical Campus, Aurora, CO, USA; Department of Pediatrics, Sections of Informatics and Data Science and Critical Care Medicine, University of Colorado Anschutz Medical Campus, Aurora, CO, USA; Department of Pediatrics, Division of Allergy/Immunology, University of Colorado Anschutz Medical Campus, Aurora, CO, USA

**Keywords:** COVID-19, SARS, multi-omics, data portal, CRP, inflammation, infection

## Abstract

COVID-19 pathology involves dysregulation of diverse molecular, cellular, and physiological processes. In order to expedite integrated and collaborative COVID-19 research, we completed multi-omics analysis of hospitalized COVID-19 patients including matched analysis of the whole blood transcriptome, plasma proteomics with two complementary platforms, cytokine profiling, plasma and red blood cell metabolomics, deep immune cell phenotyping by mass cytometry, and clinical data annotation. We refer to this multidimensional dataset as the COVIDome. We then created the COVIDome Explorer, an online researcher portal where the data can be analyzed and visualized in real time. We illustrate here the use of the COVIDome dataset through a multi-omics analysis of biosignatures associated with C-reactive protein (CRP), an established marker of poor prognosis in COVID-19, revealing associations between CRP levels and damage-associated molecular patterns, depletion of protective serpins, and mitochondrial metabolism dysregulation. We expect that the COVIDome Explorer will rapidly accelerate data sharing, hypothesis testing, and discoveries worldwide.
