## Supplemental File 1 for "The COVIDome Explorer Researcher Portal"

### Sheet: Sheet1
			COVID-19 Negative	COVID-19 Positive	p-value
	n (%)		32 (30.5%)	73 (69.5%)
	Age, median (interquartile range)		40 (33.2-59.2)	43 (23-54)	0.438
	Sex, n (%)				0.4036
		Female	12 (11.4%)	34 (32.4%)
		Male	20 (19%)	39 (37.1%)
	Race, n (%)				0.002967
		American Indian and Alaska Native	0	<10
		Asian	0	<10
		Black or African American	<10	<10
		Multiple Race	<10	<10
		Other	<10	31 (29.5%)
		White or Caucasian	20 (19%)	21 (20%)
	Ethnicity, n (%)				0.000264
		Hispanic	<10	43 (41%)
		Non-Hispanic	24 (22.9%)	27 (25.7%)
	Hosp. median LOS days (IQR)		4 (2-6)	6 (3.5-9.5)	0.00845
	ICU, n (%)		<10	19 (18.1%)	0.466
	Maximum respiratory support, n (%)				0.1101
		Room Air	<10	<10
		Oxygen Mask	18 (17.1%)	39 (37.1%)
		Non-invasive ventilation	<10	<10
		High flow nasal canula	0	<10
		Heated high flow nasal canula	0	<10
		Ventilator	<10	<10
	Lab name, mean ± sd						Reference range
		hemoglobin, g/dL	12.1 ± 2.3	12.8 ± 2.5	0.619722		10.3-18.1 g/dL
		platelet count, 10*3/mcL	241 ± 108.2	242.6 ± 113.5	0.619722		150-500 10*9/L
		thrombocytopenia, n (%)	<10	14 (19.7)	1
		white blood cell count, 10*3/mcL	8.2 ± 4.6	7.1 ± 3.9	0.619722		4.0-11.1 10*9/L
		bun, mg/dL	16.1 ± 10.1	14.7 ± 8.3	0.619722		7-25 mg/dL
		creatinine, mg/dL	0.9 ± 0.4	0.7 ± 0.3	0.06279		0.23-1.04 mg/dL
		red cell distribution width, %	14.2 ± 1.7	13.5 ± 1.2	0.1426		11.7-15.5 %
		absolute lymphocyte count, 10*3/mcL	2 ± 1.3	1.4 ± 0.7	0.21206		1.0-4.8 10*9/L
		lymphopenia, n (%)	<10	22 (32.4)	0.1915
		albumin, g/dL	3.5 ± 0.5	3.4 ± 0.5	0.619722		3.5-5.6 g/dL
		hypoalbuminemia, n (%)	11 (47.8)	36 (54.5)	0.6329
		crp, mg/L	67.3 ± 84.4	96.1 ± 92.1	0.619722		0-10 mg/L
		protein total, g/dL	6.6 ± 0.8	6.7 ± 0.8	0.619722		6.3-8.9 g/dL
		alt, U/L	18.1 ± 13.4	42 ± 29.4	0.1426		7-52 IU/L
		alp, U/L	92.9 ± 38.3	92.6 ± 47.3	0.619722		38-126 IU/L (Adult); 129-291 IU/L (Ped.)
		ast, U/L	34.9 ± 30.5	41.3 ± 21.6	0.21206		12-40 IU/L
		bilirubin total, mg/dL	0.5 ± 0.2	0.5 ± 0.3	0.827		0.2-1.3 mg/dL
		ddimer, ng/mL	2525.6 ± 3062.3	1339.4 ± 1329.9	0.619722		< 500 ng/ml (threshold for positive test)
		ferritin, ng/mL	239.7 ± 253.4	450.2 ± 450.4	0.398667		11-307 ng/ml
		bilirubin direct, mg/dL	0.1 ± 0.1	0.1 ± 0.1	0.714211		0.0-0.3 mg/dL
		bilirubin indirect, mg/dL	0.3 ± 0.1	0.4 ± 0.2	0.619722		0.0-1.2 mg/dL
		troponin, ng/mL	0 ± 0	0 ± 0	0.619722		<0.04 ng/ml
		prothrombin time, seconds	15.3 ± 2.2	14.3 ± 1.2	0.619722		12-15 seconds
		absolute neutrophil count, 10*3/mcL	3.8 ± 3.3	4.7 ± 4	0.817048		1.8-6.6 10*9/L
		neutropenia, n (%)	<10	<10	0.6125
		bnp, ng/L	NA ± NA	50.6 ± 44.7	0.820682		<100 ng/L
	Charlson comorbidity
		chf	<10	<10	0.241296
		dementia	<10	<10	1
		dm	<10	<10	0.582258
		dmcx	<10	<10	0.117386
		hiv	<10	<10	1
		livermild	<10	<10	0.0790322
		liversevere	<10	<10	0.0288615
		mets	<10	<10	0.583063
		mi	<10	<10	0.00297318
		paralysis	<10	<10	0.638371
		pud	<10	<10	0.218462
		pulmonary	19/31	19/71	0.00159346
		pvd	<10	<10	0.178239
		renal	<10	<10	0.0128156
		rheumatic	<10	<10	0.364726
		stroke	<10	<10	1
	Elixhauser comorbidity
		alcohol	<10	<10	0.448935
		anemia	<10	<10	0.117386
		arrhythmia	17/31	22/71	0.0279722
		bloodloss	<10	<10	0.00950576
		chf	<10	<10	0.241296
		coagulopathy	<10	15/71	0.614032
		depression	14/31	14/71	0.0146726
		dm	<10	<10	0.37914
		dmcx	<10	15/71	0.614032
		drugs	<10	<10	0.241296
		fluidslytes	21/31	47/71	1
		htn	18/31	33/71	0.389412
		hypothyroid	<10	<10	0.364726
		liver	11/31	<10	0.0132754
		lymphoma	<10	<10	1
		mets	<10	<10	0.583063
		neuroother	10/31	<10	0.00569701
		obesity	13/31	38/71	0.389412
		paralysis	<10	<10	0.638371
		phtn	<10	<10	0.349257
		psychoses	<10	<10	1
		pud	<10	<10	0.218462
		pulmonary	19/31	19/71	0.00159346
		pvd	<10	<10	0.178239
		renal	<10	<10	0.0128156
		rheumatic	<10	<10	0.126074
		tumor	<10	<10	0.195236
		valvular	<10	<10	0.638371
		weightloss	<10	<10	0.117386
