## Supplemental File 4 for "The COVIDome Explorer Researcher Portal"

### Sheet: covid19_Hansen_proteomics_diff_
Analyte	Description	SwissProtID	Avg_Value_COVID_Neg	Avg_Value_COVID_Pos	FoldChange	log2FoldChange	pvalue	BH_padj
APOC1	Apolipoprotein C-I	P02654	20.3945	19.5055	0.539993	-0.888986	6.79868e-08	2.80106e-05
IGLV3-1	Immunoglobulin lambda variable 3-1	P01715	17.0609	18.681	3.07401	1.62012	1.02386e-05	0.00141878
APOH	Beta-2-glycoprotein 1	P02749	23.1578	22.5406	0.651915	-0.617244	1.0763e-05	0.00141878
HRG	Histidine-rich glycoprotein	P04196	22.6536	21.965	0.620477	-0.688551	1.37745e-05	0.00141878
GSN	Gelsolin	P06396	21.2801	20.7956	0.714734	-0.484522	2.93347e-05	0.00241718
IGHV1-24	Immunoglobulin heavy variable 1-24	A0A0C4DH33	17.8682	18.7905	1.89509	0.922266	7.76239e-05	0.00533018
LGALS3BP	Galectin-3-binding protein	Q08380	20.189	20.8878	1.62317	0.698813	0.000105062	0.00541068
LUM	Lumican	P51884	19.1595	18.4473	0.610412	-0.712144	9.4825e-05	0.00541068
IGLV3-25	Immunoglobulin lambda variable 3-25	P01717	19.2063	20.0659	1.81454	0.859602	0.00014018	0.00641714
IGHV3-33	Immunoglobulin heavy variable 3-33	P01772	14.2744	15.5355	2.39678	1.26109	0.000166035	0.00684066
SERPINA4	Kallistatin	P29622	19.9661	19.3674	0.660358	-0.598679	0.000234802	0.00757783
APOD	Apolipoprotein D	P05090	19.9684	19.366	0.658668	-0.602376	0.000224245	0.00757783
COMP	Cartilage oligomeric matrix protein	P49747	15.9089	14.5985	0.403201	-1.31043	0.000239106	0.00757783
LCP1	Plastin-2	P13796	14.2479	15.3464	2.14132	1.0985	0.000298615	0.00768935
EFEMP1	Isoform 2 of EGF-containing fibulin-like extracellular matrix protein 1	Q12805-2	17.9543	17.4247	0.692755	-0.529584	0.000270259	0.00768935
CETP	Cholesteryl ester transfer protein	P11597	17.2529	15.9524	0.406005	-1.30043	0.000285748	0.00768935
APOA4	Apolipoprotein A-IV	P06727	21.8214	21.151	0.628327	-0.670413	0.000321263	0.0077859
LYZ	Lysozyme C	P61626	17.9531	17.3456	0.656352	-0.607459	0.000364912	0.00835243
TTR	Transthyretin	P02766	24.2191	23.6606	0.678988	-0.558543	0.00054688	0.0118587
ANGPTL6	Angiopoietin-related protein 6	Q8NI99	11.4877	12.7336	2.37158	1.24585	0.000631737	0.0130138
IGLV3-19	Immunoglobulin lambda variable 3-19	P01714	14.2722	16.3292	4.16108	2.05696	0.000740304	0.0138934
ITIH2	Inter-alpha-trypsin inhibitor heavy chain H2	P19823	22.87	22.4149	0.729454	-0.455112	0.000775601	0.0138934
PCYOX1	Prenylcysteine oxidase 1	Q9UHG3	15.0713	14.59	0.716312	-0.481339	0.000745262	0.0138934
IGKV1-39	Immunoglobulin kappa variable 1-39	P01597	18.7246	19.2078	1.39784	0.483203	0.000963131	0.0157827
PGLYRP2	Isoform 2 of N-acetylmuramoyl-L-alanine amidase	Q96PD5-2	21.27	20.8254	0.734826	-0.444526	0.00099221	0.0157827
PI16	Isoform 2 of Peptidase inhibitor 16	Q6UXB8-2	15.2889	14.0639	0.427791	-1.22502	0.000995995	0.0157827
SERPINA3	Alpha-1-antichymotrypsin	P01011	22.7979	23.2862	1.40278	0.488292	0.00126338	0.0179487
CAMP	Cathelicidin antimicrobial peptide	P49913	17.2505	16.7212	0.692887	-0.529308	0.00125938	0.0179487
AHSG	Alpha-2-HS-glycoprotein	P02765	24.5505	23.9965	0.681087	-0.55409	0.00117964	0.0179487
IGKV1-27	Immunoglobulin kappa variable 1-27	A0A075B6S5	17.5594	17.9737	1.33271	0.414363	0.00139172	0.0191129
AFM	Afamin	P43652	21.9607	21.5017	0.727461	-0.459058	0.00144772	0.0192406
F13B	Coagulation factor XIII B chain	P05160	19.2225	18.8156	0.754292	-0.406805	0.00163848	0.0210954
PLTP	Phospholipid transfer protein	P55058	18.6659	18.1822	0.715146	-0.483691	0.001836	0.0229221
IGHV3-64	Immunoglobulin heavy variable 3-64	A0A075B6Q5	19.4002	20.0714	1.59245	0.671253	0.00193456	0.0234423
FTL	Ferritin light chain	P02792	12.9414	14.0008	2.08408	1.05941	0.00223054	0.0235636
OAF	Out at first protein homolog	Q86UD1	14.4593	15.0459	1.50167	0.586569	0.00221657	0.0235636
ADIPOQ	Adiponectin	Q15848	18.9493	18.2962	0.635933	-0.653053	0.00200272	0.0235636
SERPINA5	Plasma serine protease inhibitor	P05154	15.9061	14.654	0.419838	-1.2521	0.00217587	0.0235636
TNXB	Isoform 3 of Tenascin-X	P22105-1	15.3789	13.8041	0.335699	-1.57476	0.00217848	0.0235636
CFHR1	Complement factor H-related protein 1	Q03591	20.5715	20.0398	0.691743	-0.531691	0.00262153	0.0270018
FBLN1	Fibulin-1	P23142	19.01	18.7297	0.823415	-0.280308	0.00332278	0.0333899
IGHV4-34	Immunoglobulin heavy variable 4-34	P06331	17.396	17.9891	1.50853	0.593147	0.00350747	0.0344066
SHBG	Sex hormone-binding globulin	P04278	16.7008	15.6095	0.469325	-1.09134	0.00378736	0.0362882
IGHV3-64D	Immunoglobulin heavy variable 3-64D	A0A0J9YX35	15.9721	16.9262	1.93733	0.954071	0.00391033	0.0366149
IGLV3-27	Immunoglobulin lambda variable 3-27	P01718	16.4313	17.1578	1.65454	0.72643	0.00518412	0.0467274
KLKB1	Plasma kallikrein	P03952	20.6313	20.2205	0.752209	-0.410795	0.00521713	0.0467274
IGHV3-13	Immunoglobulin heavy variable 3-13	P01766	17.1279	17.6917	1.47816	0.5638	0.00539032	0.0467279
CST3	Cystatin-C	P01034	18.9305	18.651	0.823826	-0.279589	0.00544403	0.0467279
ITIH1	Inter-alpha-trypsin inhibitor heavy chain H1	P19827	22.009	21.5976	0.751878	-0.41143	0.00578625	0.0486518
FGL1	Fibrinogen-like protein 1	Q08830	14.6899	15.8619	2.2532	1.17197	0.00619153	0.0500931
IGLV1-47	Immunoglobulin lambda variable 1-47	P01700	19.2904	19.7328	1.35891	0.442455	0.00632243	0.0500931
MMRN2	Multimerin-2	Q9H8L6	10.5882	10.3477	0.846417	-0.240559	0.00627255	0.0500931
CFD	Complement factor D	P00746	16.6765	16.0872	0.664641	-0.589354	0.00671592	0.0522068
IGFBP6	Insulin-like growth factor-binding protein 6	P24592	14.0762	13.6865	0.76331	-0.389659	0.00694844	0.053014
S100A12	Protein S100-A12	P80511	13.9327	13.5645	0.774771	-0.368158	0.00710928	0.053255
GPLD1	Phosphatidylinositol-glycan-specific phospholipase D	P80108	18.1574	17.7354	0.746373	-0.422031	0.00812582	0.0597828
CHN2	Isoform Beta-3 of Beta-chimaerin	P52757-9	19.464	19.1955	0.830148	-0.26856	0.00875026	0.0632475
IGKV1D-33	Immunoglobulin kappa variable 1D-33	P01593	19.4521	19.8102	1.28169	0.358051	0.00911919	0.0647777
IGLV3-21	Immunoglobulin lambda variable 3-21	P80748	18.1132	18.651	1.45175	0.537797	0.00944043	0.0651652
LCN2	Neutrophil gelatinase-associated lipocalin	P80188	15.0313	14.3245	0.61265	-0.706865	0.00949008	0.0651652
IGHV3-7	Immunoglobulin heavy variable 3-7	P01780	16.6187	17.5663	1.92865	0.947591	0.00979344	0.0661459
AMBP	Protein AMBP	P02760	23.0272	22.728	0.812709	-0.299189	0.0111455	0.0740637
IGHV4-39	Immunoglobulin heavy variable 4-39	P01824	18.5583	19.2014	1.56164	0.643059	0.0117671	0.0769533
TYMP	Isoform 2 of Thymidine phosphorylase	P19971-2	11.7782	12.5645	1.72462	0.786278	0.0126367	0.0809576
ORM1	Alpha-1-acid glycoprotein 1	P02763	23.2417	23.6092	1.2901	0.367483	0.0127724	0.0809576
VASN	Vasorin	Q6EMK4	16.0784	15.7842	0.815528	-0.294193	0.0135091	0.0843294
ERN1	Serine/threonine-protein kinase/endoribonuclease IRE1	O75460	21.6288	22.0416	1.33131	0.412846	0.0142011	0.0873261
CRP	C-reactive protein	P02741	18.1136	19.3563	2.3664	1.24269	0.0151903	0.0907015
APOA1	Apolipoprotein A-I	P02647	26.0179	25.7251	0.816329	-0.292777	0.0150887	0.0907015
SERPINF1	Pigment epithelium-derived factor	P36955	19.059	18.8223	0.84866	-0.236741	0.0163547	0.096259
ATRN	Isoform 2 of Attractin	O75882-2	18.779	18.4871	0.816835	-0.291883	0.0174948	0.100156
APOM	Apolipoprotein M	O95445	19.3416	18.9875	0.782367	-0.354082	0.0175031	0.100156
IGHV4-38-2	Immunoglobulin heavy variable 4-38-2	P0DP08	10.4987	12.9392	5.42826	2.44049	0.0182344	0.102128
SYNM	Isoform 2 of Synemin	O15061-2	16.2888	16.6602	1.29362	0.371412	0.0183434	0.102128
SERPINA10	Protein Z-dependent protease inhibitor	Q9UK55	18.421	18.7144	1.22552	0.293394	0.0215961	0.118634
TF	Serotransferrin	P02787	25.7373	25.4577	0.823824	-0.279593	0.022774	0.118771
AZGP1	Zinc-alpha-2-glycoprotein	P25311	21.49	21.2011	0.818536	-0.288883	0.0222745	0.118771
IGKV2D-24	Probable non-functional immunoglobulin kappa variable 2D-24	A0A075B6R9	20.0839	19.6656	0.748292	-0.418326	0.0223838	0.118771
RNASE1	Ribonuclease pancreatic	P07998	14.7739	13.7758	0.500659	-0.998099	0.0226359	0.118771
FOXN4	Isoform 2 of Forkhead box protein N4	Q96NZ1-2	12.8967	12.3965	0.707028	-0.500161	0.0231932	0.119445
C1R	Complement C1r subcomponent	P00736	22.4523	22.2201	0.851302	-0.232257	0.0235438	0.119754
MMP2	Isoform 2 of 72 kDa type IV collagenase	P08253-2	13.6843	13.3052	0.768891	-0.379149	0.0253616	0.127427
IGLL1	Immunoglobulin lambda-like polypeptide 1	P15814	12.7676	14.1981	2.69547	1.43054	0.0302464	0.150139
IGHV3-53	Immunoglobulin heavy variable 3-53	P01767	19.0824	18.5871	0.709398	-0.495332	0.0314547	0.154278
IGLV4-60	Immunoglobulin lambda variable 4-60	A0A075B6I1	14.3376	15.1174	1.71694	0.779837	0.0318467	0.154363
IGLV1-51	Immunoglobulin lambda variable 1-51	P01701	17.1149	17.6994	1.49946	0.584446	0.0337556	0.158266
PRG4	Isoform C of Proteoglycan 4	Q92954-3	17.9479	18.4508	1.41708	0.502917	0.0335475	0.158266
ANG	Angiogenin	P03950	16.7173	16.3879	0.795825	-0.329477	0.0341885	0.158266
THBS4	Thrombospondin-4	P35443	15.3747	15.019	0.781501	-0.355681	0.0340532	0.158266
RBP4	Retinol-binding protein 4	P02753	21.5677	21.1045	0.72538	-0.463191	0.0353541	0.161843
GPX3	Glutathione peroxidase 3	P22352	17.74	18.1546	1.33288	0.414542	0.0373302	0.169012
GGH	Gamma-glutamyl hydrolase	Q92820	14.1344	14.86	1.65363	0.725639	0.0379527	0.169962
IGHV1-46	Immunoglobulin heavy variable 1-46	P01743	15.8091	16.4264	1.53397	0.617273	0.040796	0.180731
APCS	Serum amyloid P-component	P02743	21.0961	21.4016	1.23588	0.305535	0.0421641	0.183656
APOC3	Apolipoprotein C-III	P02656	22.2959	21.9031	0.761653	-0.392794	0.0427637	0.183656
CFHR3	Complement factor H-related protein 3	Q02985	13.8689	13.2968	0.672648	-0.572077	0.0427937	0.183656
PRSS1	Trypsin-1	P07477	16.916	16.3673	0.683604	-0.548766	0.0432991	0.18391
SAA1	Serum amyloid A-1 protein	P0DJI8	19.6677	20.9554	2.44147	1.28775	0.0453393	0.186798
IGHV1-69D	Immunoglobulin heavy variable 1-69D	A0A0B4J2H0	16.3763	16.9592	1.4979	0.582944	0.0446037	0.186798
IGLV3-10	Immunoglobulin lambda variable 3-10	A0A075B6K4	17.2384	17.6967	1.37395	0.458333	0.0450166	0.186798
F12	Coagulation factor XII	P00748	21.2876	20.9949	0.81641	-0.292634	0.0476077	0.192569
IGHG2	Immunoglobulin heavy constant gamma 2	P01859	25.6893	25.3734	0.803341	-0.315916	0.0476749	0.192569
IGLV1-40	Immunoglobulin lambda variable 1-40	P01703	19.3339	19.6301	1.2279	0.296191	0.049055	0.19622
IGFBP4	Insulin-like growth factor-binding protein 4	P22692	15.5878	15.2946	0.816117	-0.293153	0.0498893	0.197638
HPR	Haptoglobin-related protein	P00739	21.1682	20.7534	0.750124	-0.4148	0.0505673	0.198417
FETUB	Fetuin-B	Q9UGM5	18.1914	17.8834	0.807752	-0.308016	0.0533373	0.207311
IGHV3-11	Immunoglobulin heavy variable 3-11	P01762	18.4281	18.8935	1.38072	0.465424	0.0591495	0.225685
F13A1	Coagulation factor XIII A chain	P00488	19.1035	18.9071	0.872697	-0.196447	0.059708	0.225685
YWHAZ	14-3-3 protein zeta/delta	P63104	14.7444	14.3838	0.778861	-0.360563	0.0595987	0.225685
JCHAIN	Immunoglobulin J chain	P01591	21.0271	20.7376	0.818207	-0.289462	0.0623744	0.23082
IGHM	Immunoglobulin heavy constant mu	P01871	24.8445	24.5519	0.816432	-0.292595	0.0622387	0.23082
RTN4R	Reticulon-4 receptor	Q9BZR6	17.2712	16.6936	0.670063	-0.577632	0.0627473	0.23082
ANXA6	Annexin A6	P08133	23.4407	23.2274	0.86258	-0.21327	0.0643296	0.234547
IGHV3-43	Immunoglobulin heavy variable 3-43	A0A0B4J1X8	17.5609	17.9775	1.33478	0.416606	0.0698667	0.246026
C1QC	Complement C1q subcomponent subunit C	P02747	21.3073	20.9888	0.801892	-0.31852	0.0685318	0.246026
BST1	Isoform 2 of ADP-ribosyl cyclase/cyclic ADP-ribose hydrolase 2	Q10588-2	14.5765	14.2559	0.80075	-0.320576	0.0694354	0.246026
TMEM241	Transmembrane protein 241	Q24JQ0	15.9404	15.5034	0.738665	-0.437007	0.0696696	0.246026
CFH	Complement factor H	P08603	23.084	22.8853	0.871325	-0.198716	0.0707427	0.247
CA2	Carbonic anhydrase 2	P00918	13.9407	13.7582	0.881183	-0.182486	0.0722768	0.250236
ITIH3	Isoform 2 of Inter-alpha-trypsin inhibitor heavy chain H3	Q06033-2	20.4238	20.6742	1.18953	0.250389	0.0774091	0.261414
F2	Prothrombin	P00734	22.475	22.2479	0.854337	-0.227124	0.0765558	0.261414
NEB	Isoform 2 of Nebulin	P20929-2	21.6357	21.2956	0.79	-0.340075	0.0770385	0.261414
SERPINA6	Corticosteroid-binding globulin	P08185	20.6918	20.4512	0.846352	-0.24067	0.0831433	0.278496
IGHV3-15	Immunoglobulin heavy variable 3-15	A0A0B4J1V0	18.3104	18.5697	1.19694	0.259354	0.0846109	0.281126
IGHV3-21	Immunoglobulin heavy variable 3-21	A0A0B4J1V1	18.3157	18.7246	1.32765	0.408874	0.0869286	0.282318
RAP1B	Ras-related protein Rap-1b	P61224	15.1502	14.7586	0.762267	-0.391631	0.0870252	0.282318
IGFBP3	Isoform 2 of Insulin-like growth factor-binding protein 3	P17936-2	16.7833	15.883	0.535763	-0.900333	0.0865963	0.282318
APOA2	Apolipoprotein A-II	P02652	17.946	17.6854	0.83476	-0.260567	0.089208	0.287138
IGHA1	Immunoglobulin heavy constant alpha 1	P01876	23.7615	23.5806	0.882142	-0.180918	0.0904737	0.288915
CPB2	Carboxypeptidase B2	Q96IY4	19.0565	18.8515	0.867507	-0.205053	0.0911625	0.288915
APOC2	Apolipoprotein C-II	P02655	15.2891	14.7891	0.707091	-0.500032	0.0925352	0.291027
IGHV4-30-4	Immunoglobulin heavy variable 4-30-4	P0DP06	12.1122	13.5196	2.65264	1.40743	0.0938087	0.292797
PSMA5	Isoform 2 of Proteasome subunit alpha type-5	P28066-2	12.1285	12.6294	1.41511	0.500912	0.0947842	0.293617
IGHV1-18	Immunoglobulin heavy variable 1-18	A0A0C4DH31	18.9803	19.265	1.21815	0.284694	0.098459	0.302725
TGFBI	Transforming growth factor-beta-induced protein ig-h3	Q15582	17.8878	18.1028	1.16066	0.214951	0.102717	0.313477
IGHV5-51	Immunoglobulin heavy variable 5-51	A0A0C4DH38	20.0453	19.6574	0.764232	-0.387917	0.107131	0.324543
C6	Complement component C6	P13671	20.7511	20.9516	1.14912	0.200534	0.111382	0.334958
IGHV3-23	Immunoglobulin heavy variable 3-23	P01764	20.0035	20.1786	1.12898	0.175025	0.112241	0.335096
DEFA1	Neutrophil defensin 1	P59665	17.0858	16.4205	0.630561	-0.665291	0.114323	0.338855
AACS	Isoform 2 of Acetoacetyl-CoA synthetase	Q86V21-2	13.28	12.716	0.676434	-0.56398	0.115307	0.339331
MYH9	Myosin-9	P35579	17.2597	16.7077	0.682078	-0.551992	0.117083	0.342114
PCSK9	Proprotein convertase subtilisin/kexin type 9	Q8NBP7	12.5205	13.1918	1.59255	0.671337	0.125708	0.364731
F7	Isoform B of Coagulation factor VII	P08709-2	16.0718	15.8439	0.85385	-0.227946	0.127645	0.36776
LILRA3	Isoform 3 of Leukocyte immunoglobulin-like receptor subfamily A member 3	Q8N6C8-3	13.6098	14.0115	1.32098	0.401609	0.129118	0.368008
VNN1	Pantetheinase	O95497	16.4324	15.7894	0.640376	-0.643008	0.129517	0.368008
HABP2	Isoform 2 of Hyaluronan-binding protein 2	Q14520-2	18.5209	18.7114	1.14116	0.190501	0.137978	0.389364
IGHA2	Immunoglobulin heavy constant alpha 2	P01877	19.5745	19.3822	0.87519	-0.192331	0.143656	0.399907
RNASE4	Ribonuclease 4	P34096	13.8212	13.5363	0.82083	-0.284844	0.143306	0.399907
IGKV1D-13	Immunoglobulin kappa variable 1D-13	A0A0B4J2D9	13.0655	13.9221	1.81076	0.856593	0.145145	0.40134
MST1	Hepatocyte growth factor-like protein	P26927	18.2631	18.0429	0.858473	-0.220156	0.146417	0.402159
B2M	Beta-2-microglobulin	P61769	20.0548	19.8863	0.889783	-0.168475	0.150563	0.410807
SELP	P-selectin	P16109	11.7291	11.393	0.792196	-0.336071	0.154539	0.418882
APMAP	Adipocyte plasma membrane-associated protein	Q9HDC9	16.6682	16.9836	1.24434	0.315386	0.158244	0.423353
ACTB	Actin, cytoplasmic 1	P60709	20.8636	20.684	0.882906	-0.179668	0.157751	0.423353
IGHV7-4-1	Immunoglobulin heavy variable 7-4-1	A0A0J9YVY3	11.1827	12.2671	2.12049	1.0844	0.15928	0.423378
SAA2	Serum amyloid A-2 proteincur	P0DJI9	17.0313	17.8996	1.82549	0.86828	0.161934	0.425034
IGHV3-73	Immunoglobulin heavy variable 3-73	A0A0B4J1V6	18.1542	17.8682	0.820175	-0.285997	0.161967	0.425034
CDH13	Isoform 4 of Cadherin-13	P55290-4	13.4031	13.1576	0.843501	-0.245539	0.163546	0.426462
A2M	Alpha-2-macroglobulin	P01023	24.6886	24.4903	0.87162	-0.198229	0.168296	0.436089
TLN1	Talin-1	Q9Y490	17.2362	16.927	0.807076	-0.309223	0.17033	0.4386
SERPING1	Isoform 2 of Plasma protease C1 inhibitor	P05155-2	22.9503	23.1274	1.13061	0.177098	0.17279	0.442171
IGLV8-61	Immunoglobulin lambda variable 8-61	A0A075B6I0	16.1621	15.7886	0.771886	-0.373541	0.176422	0.448679
ICAM1	Intercellular adhesion molecule 1	P05362	14.1448	14.8642	1.64655	0.719446	0.181442	0.452473
HLA-A	Isoform 2 of HLA class I histocompatibility antigen, A alpha chain	P04439-2	13.3327	13.8862	1.46768	0.553537	0.184504	0.452473
F11	Coagulation factor XI	P03951	17.9176	17.7502	0.890483	-0.167341	0.183478	0.452473
SELENOP	Selenoprotein P	P49908	16.001	15.775	0.855008	-0.22599	0.183555	0.452473
IGHG3	Immunoglobulin heavy constant gamma 3	P01860	23.972	23.7368	0.84953	-0.235264	0.180664	0.452473
C1S	Complement C1s subcomponent	P09871	20.5339	20.2153	0.801813	-0.318661	0.184291	0.452473
ACTC1	Actin, alpha cardiac muscle 1	P68032	19.0973	18.8899	0.866092	-0.207408	0.188507	0.459556
IGHV3-72	Immunoglobulin heavy variable 3-72	A0A0B4J1Y9	19.038	18.7837	0.838408	-0.254275	0.190435	0.461524
PLEK	Pleckstrin	P08567	13.9049	13.4265	0.717759	-0.478428	0.193653	0.466579
LBP	Lipopolysaccharide-binding protein	P18428	20.2258	20.5432	1.24611	0.317435	0.198459	0.474018
IGKV1-8	Immunoglobulin kappa variable 1-8	A0A0C4DH67	18.7987	18.9565	1.11552	0.157716	0.199041	0.474018
HGFAC	Hepatocyte growth factor activator	Q04756	18.7503	18.5501	0.870483	-0.200112	0.201879	0.47528
IGLV5-37	Immunoglobulin lambda variable 5-37	A0A075B6J1	15.3179	14.9504	0.775163	-0.367429	0.201172	0.47528
GREB1L	Isoform 4 of GREB1-like protein	Q9C091-4	9.97366	9.51471	0.727518	-0.458946	0.203609	0.475619
CFHR2	Isoform Short of Complement factor H-related protein 2	P36980-2	16.626	16.0759	0.682976	-0.550092	0.204331	0.475619
IGHV1-8	Immunoglobulin heavy variable 1-8	P0DP01	13.711	14.0575	1.27149	0.346521	0.208992	0.483735
MICU2	Calcium uptake protein 2, mitochondrial	Q8IYU8	16.9224	17.315	1.31273	0.392567	0.212735	0.489647
IGKV1-16	Immunoglobulin kappa variable 1-16	P04430	18.8274	18.9835	1.11428	0.156115	0.217546	0.497939
IGHV2-5	Immunoglobulin heavy variable 2-5	P01817	19.8507	20.0483	1.14685	0.197671	0.21883	0.498111
RTN4	Isoform 6 of Reticulon-4	Q9NQC3-4	13.2262	13.0346	0.875618	-0.191627	0.226287	0.512254
C9	Complement component C9	P02748	21.5922	21.7511	1.11645	0.158913	0.229333	0.512739
TPM3	Isoform 2 of Tropomyosin alpha-3 chain	P06753-2	14.0561	13.9233	0.91206	-0.132799	0.231469	0.512739
PON1	Serum paraoxonase/arylesterase 1	P27169	22.0992	21.966	0.911811	-0.133193	0.231957	0.512739
SH3BGRL3	SH3 domain-binding glutamic acid-rich-like protein 3	Q9H299	15.1055	14.9408	0.892089	-0.164741	0.229745	0.512739
LDHB	L-lactate dehydrogenase B chain	P07195	13.854	13.3177	0.689543	-0.536287	0.232724	0.512739
CNDP1	Beta-Ala-His dipeptidase	Q96KN2	16.3257	16.7709	1.3615	0.445193	0.235953	0.51596
IGKC	Immunoglobulin kappa constant	P01834	26.8459	26.741	0.929911	-0.104836	0.237667	0.51596
IGFBP2	Insulin-like growth factor-binding protein 2	P18065	13.5415	13.1158	0.744516	-0.425626	0.237943	0.51596
HP	Haptoglobin	P00738	25.3612	25.5251	1.12031	0.163895	0.24218	0.519678
IGKV1D-8	Immunoglobulin kappa variable 1D-8	A0A087WSZ0	16.5018	16.296	0.867095	-0.205737	0.241398	0.519678
PRDX6	Peroxiredoxin-6	P30041	14.7502	15.2075	1.37292	0.457251	0.243949	0.520761
MAN1A1	Mannosyl-oligosaccharide 1,2-alpha-mannosidase IA	P33908	15.9523	16.1137	1.11838	0.161411	0.248818	0.525218
CFP	Properdin	P27918	19.2058	19.0303	0.885452	-0.175514	0.248629	0.525218
IGHV1-69-2	Immunoglobulin heavy variable 1-69-2	A0A0G2JMI3	15.3093	15.0914	0.859767	-0.217982	0.249861	0.525218
ORM2	Alpha-1-acid glycoprotein 2	P19652	22.711	22.8715	1.11769	0.160517	0.271862	0.561348
C2	Complement C2	P06681	20.3067	20.4456	1.10106	0.138898	0.270026	0.561348
HPX	Hemopexin	P02790	24.9994	24.8552	0.904859	-0.144235	0.275224	0.561348
GSTP1	Glutathione S-transferase P	P09211	14.4584	14.3015	0.896967	-0.156873	0.275029	0.561348
SLC2A14	Isoform 2 of Solute carrier family 2, facilitated glucose transporter member 14	Q8TDB8-2	13.4514	13.2225	0.853282	-0.228905	0.269455	0.561348
CAP1	Adenylyl cyclase-associated protein 1	Q01518	12.2978	12.0392	0.835905	-0.258589	0.274901	0.561348
C5	Complement C5	P01031	22.137	22.0764	0.958867	-0.0605978	0.282978	0.570616
APOB	Apolipoprotein B-100	P04114	23.9847	23.8461	0.908401	-0.138598	0.282524	0.570616
CLEC3B	Tetranectin	P05452	19.3535	19.0979	0.837648	-0.255585	0.283923	0.570616
FGB	Fibrinogen beta chain	P02675	25.2895	25.4156	1.0913	0.126054	0.28962	0.576443
IGKV3-11	Immunoglobulin kappa variable 3-11	P04433	20.4519	20.5754	1.0894	0.123532	0.288297	0.576443
APOL1	Isoform 2 of Apolipoprotein L1	O14791-2	20.7857	20.6043	0.881858	-0.181381	0.294474	0.580494
LPA	Apolipoprotein(a)	P08519	13.5434	13.0748	0.722668	-0.468596	0.294303	0.580494
IGHV3-20	Immunoglobulin heavy variable 3-20	A0A0C4DH32	12.6108	13.3681	1.69031	0.75729	0.296648	0.581021
IGKV3D-15	Immunoglobulin kappa variable 3D-15	A0A087WSY6	20.1816	20.3568	1.12908	0.175149	0.298972	0.581021
PLG	Plasminogen	P00747	23.1341	23.0196	0.923692	-0.114516	0.298854	0.581021
IGHV3-38	Probable non-functional immunoglobulin heavy variable 3-38	A0A0C4DH36	13.7325	13.516	0.860685	-0.216443	0.305911	0.591715
VWF	von Willebrand factor	P04275	18.8308	19.1014	1.20626	0.270536	0.308572	0.594072
PPBP	Platelet basic protein	P02775	18.157	18.0233	0.911479	-0.133719	0.312827	0.596689
CD5L	CD5 antigen-like	O43866	20.9565	20.721	0.849405	-0.235475	0.31241	0.596689
FCN2	Ficolin-2	Q15485	17.3854	17.0473	0.791064	-0.338134	0.322193	0.611721
KRT10	Keratin, type I cytoskeletal 10	P13645	17.9132	18.0719	1.1163	0.158724	0.331963	0.62738
ITIH4	Inter-alpha-trypsin inhibitor heavy chain H4	Q14624	22.754	22.8632	1.07868	0.109268	0.333762	0.627899
IGHV1-3	Immunoglobulin heavy variable 1-3	A0A0C4DH29	15.9321	16.1349	1.1509	0.202766	0.34022	0.634256
CFL1	Cofilin-1	P23528	14.3579	14.1819	0.885189	-0.175942	0.339795	0.634256
PROC	Isoform 2 of Vitamin K-dependent protein C	P04070-2	18.7978	18.6966	0.932246	-0.101218	0.344672	0.636793
INHBC	Inhibin beta C chain	P55103	13.8652	13.6384	0.854508	-0.226835	0.343687	0.636793
IGLV4-69	Immunoglobulin lambda variable 4-69	A0A075B6H9	17.6189	17.7559	1.09962	0.137001	0.347526	0.6392
HSPG2	Basement membrane-specific heparan sulfate proteoglycan core protein	P98160	12.5334	12.1817	0.783639	-0.351738	0.352744	0.645914
IGLV2-14	Immunoglobulin lambda variable 2-14	P01704	19.0806	18.871	0.864816	-0.209534	0.355726	0.648492
IGKV2-40	Immunoglobulin kappa variable 2-40	A0A087WW87	14.4442	14.2775	0.890883	-0.166692	0.364173	0.660966
F9	Coagulation factor IX	P00740	18.6219	18.5189	0.931072	-0.103036	0.366894	0.662984
FCN3	Isoform 2 of Ficolin-3	O75636-2	19.9345	20.0489	1.08259	0.114482	0.369528	0.664828
SERPIND1	Heparin cofactor 2	P05546	22.6833	22.5545	0.914592	-0.128799	0.381061	0.679641
IGHV3-35	Probable non-functional immunoglobulin heavy variable 3-35	A0A0C4DH35	15.8259	15.5139	0.805515	-0.312017	0.38042	0.679641
PIGR	Polymeric immunoglobulin receptor	P01833	17.9753	18.103	1.09252	0.127664	0.383228	0.68056
APOE	Apolipoprotein E	P02649	22.4838	22.3631	0.919745	-0.120695	0.393	0.686508
TUBA4A	Tubulin alpha-4A chain	P68366	16.8218	16.6942	0.915336	-0.127627	0.39315	0.686508
ATP2A3	Isoform SERCA3A of Sarcoplasmic/endoplasmic reticulum calcium ATPase 3	Q93084-2	12.7516	12.5689	0.881053	-0.182699	0.393243	0.686508
MYL12A	Myosin regulatory light chain 12A	P19105	12.4944	12.3111	0.880671	-0.183325	0.390434	0.686508
DBH	Dopamine beta-hydroxylase	P09172	12.0108	12.4098	1.31858	0.398983	0.401853	0.698579
C7	Complement component C7	P10643	22.047	22.3381	1.22356	0.291089	0.408553	0.70364
CFB	Complement factor B	P00751	22.7682	22.8713	1.07407	0.103089	0.412996	0.70364
IGKV3-20	Immunoglobulin kappa variable 3-20	P01619	21.5658	21.6677	1.07322	0.101946	0.410336	0.70364
ACTG1	Actin, cytoplasmic 2	P63261	16.867	16.7779	0.940093	-0.0891241	0.413783	0.70364
PARN	Isoform 2 of Poly(A)-specific ribonuclease PARN	O95453-2	18.1877	18.0618	0.916436	-0.125895	0.416123	0.70364
ANK1	Isoform Er9 of Ankyrin-1	P16157-10	16.0638	15.9267	0.909368	-0.137064	0.418027	0.70364
C8B	Complement component C8 beta chain	P07358	21.6806	21.4894	0.875846	-0.191251	0.421843	0.70364
F5	Coagulation factor V	P12259	19.151	18.9524	0.871441	-0.198525	0.420616	0.70364
KNG1	Kininogen-1	P01042	21.4236	21.1762	0.842455	-0.247328	0.421402	0.70364
ACTN1	Alpha-actinin-1	P12814	16.6953	16.4388	0.837168	-0.25641	0.409032	0.70364
IGKV2-29	Immunoglobulin kappa variable 2-29	A2NJV5	14.7427	15.0238	1.21511	0.281091	0.431623	0.714172
BCHE	Cholinesterase	P06276	18.7771	18.6672	0.926634	-0.109928	0.431	0.714172
TUBB1	Tubulin beta-1 chain	Q9H4B7	15.1948	15.0232	0.88783	-0.171644	0.43588	0.71833
STOM	Erythrocyte band 7 integral membrane protein	P27105	13.6723	13.9384	1.20254	0.266082	0.438212	0.719297
CTSD	Cathepsin D	P07339	15.4712	15.5897	1.08555	0.118429	0.453074	0.74074
IGLV3-22	Immunoglobulin lambda variable 3-22	A0A075B6J6	15.1057	15.3098	1.15201	0.204153	0.45686	0.743977
IGHV4-4	Immunoglobulin heavy variable 4-4	A0A075B6R2	15.4466	14.7752	0.627897	-0.6714	0.46001	0.746157
IGFALS	Isoform 2 of Insulin-like growth factor-binding protein complex acid labile subunit	P35858-2	20.0387	19.8789	0.895163	-0.159777	0.467739	0.753906
IGHV6-1	Immunoglobulin heavy variable 6-1	A0A0B4J1U7	15.5798	15.2572	0.79963	-0.322596	0.468446	0.753906
GP1BA	Platelet glycoprotein Ib alpha chain	P07359	14.9559	14.8943	0.958188	-0.0616201	0.473183	0.755626
S100A9	Protein S100-A9	P06702	16.9539	16.7289	0.855621	-0.224957	0.471867	0.755626
PRDX2	Peroxiredoxin-2	P32119	16.6475	16.9709	1.25129	0.323418	0.475794	0.756862
GAPDH	Isoform 2 of Glyceraldehyde-3-phosphate dehydrogenase	P04406-2	16.0577	15.941	0.922242	-0.116783	0.479446	0.759737
IGLC3	Immunoglobulin lambda constant 3	P0DOY3	19.6044	19.7465	1.10349	0.142072	0.486566	0.768065
TIMP1	Metalloproteinase inhibitor 1	P01033	13.4724	13.7106	1.1795	0.238181	0.495343	0.7741
IGKV3D-20	Immunoglobulin kappa variable 3D-20	A0A0C4DH25	14.9432	15.121	1.13111	0.177742	0.499837	0.7741
F10	Coagulation factor X	P00742	18.8223	18.9254	1.07402	0.103026	0.498377	0.7741
ITGB3	Integrin beta-3	P05106	13.9412	13.7931	0.902414	-0.148139	0.501662	0.7741
PIKFYVE	1-phosphatidylinositol 3-phosphate 5-kinase	Q9Y2I7	16.3912	16.1426	0.841721	-0.248586	0.497938	0.7741
SLC4A1	Band 3 anion transport protein	P02730	16.2693	16.0095	0.835178	-0.259844	0.497084	0.7741
PKM	Pyruvate kinase PKM	P14618	14.493	15.019	1.43994	0.526011	0.509492	0.777345
HSPA8	Isoform 2 of Heat shock cognate 71 kDa protein	P11142-2	14.132	14.3278	1.14533	0.195768	0.517382	0.777345
ATP5F1B	ATP synthase subunit beta, mitochondrial	P06576	14.0515	14.2004	1.10872	0.14889	0.515126	0.777345
IGHV2-26	Immunoglobulin heavy variable 2-26	A0A0B4J1V2	18.8812	19.0224	1.10278	0.141151	0.518793	0.777345
COL18A1	Isoform 2 of Collagen alpha-1(XVIII) chain	P39060-1	13.2362	13.3009	1.04584	0.0646662	0.518859	0.777345
CFI	Complement factor I	P05156	21.8031	21.7313	0.951482	-0.0717514	0.517581	0.777345
C8G	Complement component C8 gamma chain	P07360	20.7081	20.627	0.945373	-0.0810442	0.506983	0.777345
PZP	Pregnancy zone protein	P20742	17.9202	17.4832	0.738678	-0.436983	0.514087	0.777345
PROZ	Isoform 2 of Vitamin K-dependent protein Z	P22891-2	16.0658	16.2966	1.17351	0.230826	0.54285	0.801629
ALDOB	Fructose-bisphosphate aldolase B	P05062	15.243	15.3431	1.07185	0.100105	0.542505	0.801629
IGLL5	Immunoglobulin lambda-like polypeptide 5	B9A064	20.7045	20.7982	1.06715	0.0937588	0.538056	0.801629
IGHG1	Immunoglobulin heavy constant gamma 1	P01857	27.0864	27.14	1.03788	0.0536337	0.541885	0.801629
C1QB	Complement C1q subcomponent subunit B	P02746	21.257	21.1899	0.954522	-0.0671493	0.550649	0.81024
IGLV2-18	Immunoglobulin lambda variable 2-18	A0A075B6J9	16.3404	16.1717	0.889613	-0.16875	0.554152	0.812493
IGHD	Isoform 2 of Immunoglobulin heavy constant delta	P01880-2	18.7521	18.9561	1.15191	0.204024	0.570838	0.819461
KRT2	Keratin, type II cytoskeletal 2 epidermal	P35908	16.8128	16.93	1.08458	0.117131	0.570426	0.819461
SERPINA1	Alpha-1-antitrypsin	P01009	25.92	25.9929	1.05184	0.0729132	0.567412	0.819461
SERPINF2	Alpha-2-antiplasmin	P08697	23.4588	23.5108	1.03672	0.0520204	0.568155	0.819461
MYL6	Isoform Smooth muscle of Myosin light polypeptide 6	P60660-2	14.0985	14.0469	0.964824	-0.0516616	0.563697	0.819461
OGN	Mimecan	P20774	10.8597	10.8052	0.962961	-0.0544503	0.564547	0.819461
TAGLN2	Isoform 2 of Transgelin-2	P37802-2	14.5745	14.5537	0.985664	-0.0208325	0.575104	0.822718
C1QA	Complement C1q subcomponent subunit A	P02745	22.2327	22.1744	0.960413	-0.0582734	0.582999	0.831127
IGHV4-61	Immunoglobulin heavy variable 4-61	A0A0C4DH41	21.591	21.4928	0.934181	-0.0982267	0.588259	0.832862
IGHV3-30-3	Immunoglobulin heavy variable 3-30-3	P0DP02	19.2801	19.0774	0.868912	-0.202718	0.586921	0.832862
PDIA3	Protein disulfide-isomerase A3	P30101	13.1452	13.3335	1.13941	0.188288	0.59488	0.839351
RAB10	Ras-related protein Rab-10	P61026	14.3154	14.2689	0.968307	-0.046464	0.599809	0.840549
CLU	Isoform 2 of Clusterin	P10909-2	22.6372	22.5722	0.95597	-0.0649628	0.599205	0.840549
SPARC	SPARC	P09486	13.9687	13.8973	0.951701	-0.071419	0.608289	0.842639
AGT	Angiotensinogen	P01019	22.7673	22.6828	0.943097	-0.0845227	0.606168	0.842639
CFHR5	Complement factor H-related protein 5	Q9BXR6	15.993	15.8952	0.934457	-0.0978002	0.611527	0.842639
SPARCL1	Isoform 2 of SPARC-like protein 1	Q14515-2	11.6023	11.4927	0.926825	-0.109632	0.607925	0.842639
HBG1	Hemoglobin subunit gamma-1	P69891	15.0064	14.8225	0.880341	-0.183865	0.609914	0.842639
GPI	Isoform 2 of Glucose-6-phosphate isomerase	P06744-2	11.1423	11.5424	1.31954	0.400036	0.629635	0.850984
MBL2	Mannose-binding protein C	P11226	14.3571	14.5822	1.16889	0.225139	0.628395	0.850984
ALDOA	Isoform 2 of Fructose-bisphosphate aldolase A	P04075-2	14.0147	14.1944	1.13267	0.179725	0.643423	0.850984
KRT9	Keratin, type I cytoskeletal 9	P35527	18.249	18.3447	1.06859	0.0957038	0.643303	0.850984
IGLV3-9	Immunoglobulin lambda variable 3-9	A0A075B6K5	18.0282	18.1031	1.05328	0.0748926	0.650631	0.850984
THBS1	Thrombospondin-1	P07996	17.7236	17.7048	0.987093	-0.018742	0.635292	0.850984
PROS1	Vitamin K-dependent protein S	P07225	19.5665	19.5469	0.986478	-0.0196418	0.642927	0.850984
PFN1	Profilin-1	P07737	12.5721	12.5319	0.972544	-0.0401639	0.647914	0.850984
S100A8	Protein S100-A8	P05109	15.3819	15.3392	0.970826	-0.0427154	0.637992	0.850984
FLNA	Isoform 2 of Filamin-A	P21333-2	15.9157	15.861	0.962743	-0.0547777	0.650343	0.850984
WDR1	WD repeat-containing protein 1	O75083	13.4686	13.3922	0.948459	-0.0763433	0.624324	0.850984
C4BPB	Isoform 2 of C4b-binding protein beta chain	P20851-2	21.5139	21.4208	0.937532	-0.0930605	0.646394	0.850984
IGKV1-17	Immunoglobulin kappa variable 1-17	P01599	19.8195	19.7123	0.92841	-0.107166	0.622948	0.850984
APOC4	Apolipoprotein C-IV	P55056	17.8993	17.7527	0.903433	-0.14651	0.642743	0.850984
IGHV3-48	Immunoglobulin heavy variable 3-48	P01763	18.3895	18.1826	0.866391	-0.20691	0.63487	0.850984
IGHV2-70D	Immunoglobulin heavy variable 2-70D	A0A0C4DH43	15.6925	15.4734	0.859051	-0.219185	0.641059	0.850984
CHL1	Isoform 2 of Neural cell adhesion molecule L1-like protein	O00533-2	12.8939	13.0307	1.09953	0.136889	0.656958	0.853452
IGKV1-5	Immunoglobulin kappa variable 1-5	P01602	21.1966	21.2287	1.02243	0.0320082	0.655632	0.853452
KRT1	Keratin, type II cytoskeletal 1	P04264	19.0241	18.9088	0.923171	-0.11533	0.658733	0.853452
ABCC2	Canalicular multispecific organic anion transporter 1	Q92887	9.66218	9.87962	1.16267	0.21744	0.679863	0.862467
CAT	Catalase	P04040	15.1772	15.3496	1.12691	0.17237	0.683177	0.862467
BLVRB	Flavin reductase (NADPH)	P30043	14.1069	14.2693	1.11919	0.162452	0.680729	0.862467
IGHV3-30	Immunoglobulin heavy variable 3-30	P01768	21.4897	21.5587	1.04904	0.0690762	0.683271	0.862467
IGHV3-49	Immunoglobulin heavy variable 3-49	A0A0A0MS15	18.7139	18.6836	0.979226	-0.0302867	0.674927	0.862467
ZYX	Isoform 2 of Zyxin	Q15942-2	13.942	13.9031	0.973416	-0.038871	0.672231	0.862467
SERPINC1	Antithrombin-III	P01008	23.601	23.5614	0.972917	-0.0396116	0.676531	0.862467
HBA1	Hemoglobin subunit alpha	P69905	24.1401	24.0259	0.923905	-0.114184	0.679943	0.862467
IGHV4-28	Immunoglobulin heavy variable 4-28	A0A0C4DH34	15.7567	15.6059	0.900725	-0.150841	0.684531	0.862467
CA1	Carbonic anhydrase 1	P00915	17.9318	18.0535	1.08804	0.121736	0.694199	0.871982
IGKV1-12	Immunoglobulin kappa variable 1-12	A0A0C4DH73	19.8916	19.9744	1.05906	0.0827783	0.698473	0.874683
TFRC	Transferrin receptor protein 1	P02786	14.3519	14.4848	1.09645	0.132843	0.702457	0.877007
FN1	Isoform 1 of Fibronectin	P02751-1	18.0414	17.8025	0.847388	-0.238905	0.72137	0.897899
GC	Isoform 3 of Vitamin D-binding protein	P02774-3	23.867	23.8055	0.958252	-0.0615234	0.727652	0.90299
ITGA2B	Isoform 2 of Integrin alpha-IIb	P08514-2	13.411	13.6477	1.17828	0.236688	0.73391	0.905302
YWHAE	14-3-3 protein epsilon	P62258	13.5646	13.4811	0.943744	-0.0835331	0.73204	0.905302
CALR	Calreticulin	P27797	13.9167	14.1326	1.16141	0.215878	0.739385	0.905369
FERMT3	Isoform 2 of Fermitin family homolog 3	Q86UX7-2	14.3858	14.4019	1.01121	0.0160857	0.744107	0.905369
IGKV4-1	Immunoglobulin kappa variable 4-1	P06312	22.5018	22.4666	0.975924	-0.0351599	0.738513	0.905369
LCAT	Phosphatidylcholine-sterol acyltransferase	P04180	18.1516	18.07	0.944975	-0.0816525	0.744951	0.905369
ALB	Serum albumin	P02768	24.2644	24.0974	0.890707	-0.166978	0.740967	0.905369
MMRN1	Multimerin-1	Q13201	12.2554	12.6035	1.27286	0.348075	0.750548	0.909488
LTF	Lactotransferrin	P02788	18.1401	18.2306	1.06476	0.0905342	0.756623	0.91416
IGHG4	Immunoglobulin heavy constant gamma 4	P01861	22.9789	23.1166	1.10017	0.13772	0.762741	0.918858
CD14	Monocyte differentiation antigen CD14	P08571	18.7025	18.6593	0.970527	-0.0431592	0.772247	0.9249
QSOX1	Sulfhydryl oxidase 1	O00391	17.497	17.41	0.941462	-0.0870245	0.770555	0.9249
KRT86	Keratin, type II cuticular Hb6	O43790	12.8419	12.7446	0.934761	-0.0973309	0.775778	0.926436
IGLV2-11	Immunoglobulin lambda variable 2-11	P01706	17.6693	17.5727	0.935234	-0.0966005	0.778641	0.927168
MINPP1	Multiple inositol polyphosphate phosphatase 1	Q9UNW1	15.71	15.6239	0.942031	-0.0861536	0.783257	0.929977
IGHV4-30-2	Immunoglobulin heavy variable 4-30-2	A0A087WSY4	16.0807	16.1886	1.07762	0.107849	0.788171	0.933122
IGLC6	Immunoglobulin lambda constant 6	P0CF74	8.18943	8.51788	1.25567	0.328455	0.800708	0.942439
PPIA	Peptidyl-prolyl cis-trans isomerase A	P62937	14.0875	14.2427	1.11356	0.155175	0.799983	0.942439
C8A	Complement component C8 alpha chain	P07357	21.0151	21.003	0.991645	-0.012105	0.802903	0.942439
PARVB	Isoform 2 of Beta-parvin	Q9HBI1-2	13.2597	13.4776	1.16308	0.217954	0.808478	0.944129
IGLV1-36	Immunoglobulin lambda variable 1-36	A0A0B4J1U3	16.5188	16.3759	0.90573	-0.142846	0.808926	0.944129
MASP2	Mannan-binding lectin serine protease 2	O00187	16.0025	16.0888	1.06162	0.0862641	0.813672	0.946985
IGKV2-30	Immunoglobulin kappa variable 2-30	P06310	18.34	18.3341	0.99588	-0.00595587	0.817081	0.948274
IGKV2-28	Immunoglobulin kappa variable 2-28	A0A075B6P5	21.8028	21.7877	0.989633	-0.015034	0.823285	0.949096
SELL	Isoform 2 of L-selectin	P14151-2	15.8405	15.7902	0.965733	-0.0503034	0.8247	0.949096
IGKV6D-41	Probable non-functional immunoglobulin kappa variable 6D-41	A0A0C4DH26	17.7162	17.6529	0.957059	-0.0633205	0.823127	0.949096
CNN2	Calponin-2	Q99439	13.4111	13.4006	0.992718	-0.010544	0.828704	0.951048
IGKV6-21	Immunoglobulin kappa variable 6-21	A0A0C4DH24	17.5648	17.4572	0.928157	-0.107559	0.836598	0.956375
IGKV3-7	Probable non-functional immunoglobulin kappa variable 3-7	A0A075B6H7	15.4647	15.2623	0.869141	-0.202338	0.837989	0.956375
FGA	Fibrinogen alpha chain	P02671	25.4446	25.4734	1.02021	0.028866	0.848279	0.965445
CLIC1	Chloride intracellular channel protein 1	O00299	13.426	13.4416	1.01081	0.0155161	0.851489	0.965766
ENPP2	Isoform 2 of Ectonucleotide pyrophosphatase/phosphodiesterase family member 2	Q13822-2	14.7145	14.5626	0.900062	-0.151903	0.853249	0.965766
CORO1A	Coronin-1A	P31146	13.2554	13.3471	1.06564	0.0917221	0.866908	0.970702
PF4	Platelet factor 4	P02776	18.3893	18.4181	1.02016	0.0287913	0.876229	0.970702
HBD	Hemoglobin subunit delta	P02042	19.9247	19.9462	1.01498	0.0214474	0.87232	0.970702
IGLC2	Immunoglobulin lambda constant 2	P0DOY2	25.3263	25.3395	1.00921	0.0132316	0.875841	0.970702
IGHV3-74	Immunoglobulin heavy variable 3-74	A0A0B4J1X5	20.4142	20.4257	1.00799	0.0114788	0.873223	0.970702
CP	Ceruloplasmin	P00450	24.4242	24.4026	0.985126	-0.0216204	0.8648	0.970702
NA	Trypsin	P00761	22.451	22.4081	0.970732	-0.0428554	0.87181	0.970702
IGLV5-45	Immunoglobulin lambda variable 5-45	A0A087WSX0	15.369	15.2733	0.935873	-0.0956161	0.876459	0.970702
ACTR3	Actin-related protein 3	P61158	13.8179	13.962	1.10501	0.144059	0.889684	0.98008
VCL	Isoform 1 of Vinculin	P18206-2	14.7996	14.8703	1.05021	0.0706814	0.88785	0.98008
TUBB	Tubulin beta chain	P07437	14.7969	15.0132	1.16171	0.216254	0.904115	0.983418
C3	Complement C3	P01024	24.7396	24.745	1.00374	0.00538218	0.898977	0.983418
IGHV1-45	Immunoglobulin heavy variable 1-45	A0A0A0MS14	13.6887	13.6827	0.995841	-0.00601215	0.90174	0.983418
CPN2	Carboxypeptidase N subunit 2	P22792	21.172	21.1644	0.994773	-0.00756037	0.900828	0.983418
VTN	Vitronectin	P04004	22.6458	22.6051	0.972176	-0.0407103	0.904649	0.983418
FCGR3B	Low affinity immunoglobulin gamma Fc region receptor III-B	O75015	13.7335	13.723	0.992794	-0.0104331	0.909994	0.986625
ARPC1B	Actin-related protein 2/3 complex subunit 1B	O15143	12.7	12.8111	1.08009	0.111158	0.926155	0.988842
COL6A3	Collagen alpha-3(VI) chain	P12111	17.7052	17.7833	1.05563	0.0781096	0.930973	0.988842
FCGBP	IgGFc-binding protein	Q9Y6R7	16.4525	16.4968	1.03115	0.0442504	0.923644	0.988842
LGALS1	Galectin-1	P09382	14.1101	14.1499	1.02797	0.0397915	0.922496	0.988842
CPN1	Carboxypeptidase N catalytic chain	P15169	19.186	19.2229	1.0259	0.0368937	0.931239	0.988842
C4B	Complement C4-B	P0C0L5	24.491	24.5183	1.01913	0.0273386	0.925627	0.988842
C4A	Complement C4-A	P0C0L4	20.7705	20.7843	1.00962	0.013809	0.926203	0.988842
C4BPA	C4b-binding protein alpha chain	P04003	22.6315	22.6284	0.997851	-0.00310297	0.929197	0.988842
APOF	Apolipoprotein F	Q13790	11.2247	11.5709	1.27122	0.346213	0.942236	0.991226
TPM4	Tropomyosin alpha-4 chain	P67936	15.2729	15.3885	1.08342	0.115587	0.966703	0.991226
LIMS1	Isoform 2 of LIM and senescent cell antigen-like-containing domain protein 1	P48059-2	12.6166	12.7108	1.06746	0.0941875	0.949004	0.991226
CAPZA1	F-actin-capping protein subunit alpha-1	P52907	12.584	12.6448	1.04303	0.0607861	0.955867	0.991226
LRG1	Leucine-rich alpha-2-glycoprotein	P02750	22.1006	22.1184	1.01239	0.0177693	0.967167	0.991226
CORO1C	Isoform 2 of Coronin-1C	Q9ULV4-2	14.5657	14.5759	1.00705	0.0101388	0.95866	0.991226
TGFBR2	Isoform 2 of TGF-beta receptor type-2	P37173-2	17.6005	17.6057	1.00364	0.00524822	0.949672	0.991226
PCOLCE	Procollagen C-endopeptidase enhancer 1	Q15113	13.5283	13.5251	0.997801	-0.00317574	0.954491	0.991226
BTD	Isoform 2 of Biotinidase	P43251-2	18.3467	18.3383	0.994205	-0.00838456	0.962215	0.991226
C1RL	Complement C1r subcomponent-like protein	Q9NZP8	19.8312	19.8093	0.984929	-0.0219077	0.952026	0.991226
HBB	Hemoglobin subunit beta	P68871	24.0653	24.036	0.979909	-0.0292806	0.950867	0.991226
IGHV3-9	Immunoglobulin heavy variable 3-9	P01782	21.5494	21.5056	0.970041	-0.0438826	0.964817	0.991226
IGKV3D-7	Immunoglobulin kappa variable 3D-7	A0A0C4DH55	14.9748	14.8845	0.939351	-0.0902644	0.93956	0.991226
IGHV1-2	Immunoglobulin heavy variable 1-2	P23083	18.2858	18.1459	0.907542	-0.139964	0.96584	0.991226
HSPA5	Endoplasmic reticulum chaperone BiP	P11021	12.9141	12.9607	1.03285	0.0466333	0.97867	0.995585
A1BG	Alpha-1B-glycoprotein	P04217	22.6811	22.6777	0.997599	-0.00346792	0.977007	0.995585
IGKV1D-16	Immunoglobulin kappa variable 1D-16	P01601	16.9241	16.8427	0.94516	-0.0813696	0.974266	0.995585
PDLIM1	PDZ and LIM domain protein 1	O00151	13.4904	13.6561	1.12165	0.165617	0.984365	0.996458
SERPINA7	Thyroxine-binding globulin	P05543	18.9719	18.9613	0.992705	-0.0105631	0.98201	0.996458
CAVIN2	Caveolae-associated protein 2	O95810	13.3221	13.4178	1.06853	0.0956247	0.993005	0.998641
TPI1	Isoform 2 of Triosephosphate isomerase	P60174-1	14.3199	14.3352	1.01066	0.0153044	0.993793	0.998641
ECM1	Extracellular matrix protein 1	Q16610	18.3176	18.3168	0.99947	-0.000764183	0.990834	0.998641
MFAP4	Isoform 2 of Microfibril-associated glycoprotein 4	P55083-2	13.1469	13.2729	1.09133	0.126081	0.998842	0.998936
SAA4	Serum amyloid A-4 protein	P35542	20.7186	20.7329	1.00999	0.0143355	0.998936	0.998936
