## Supplemental File 5 for "The COVIDome Explorer Researcher Portal"

### Sheet: COVIDome_MSD_Status_v0.2_lm_mul
Analyte	Avg_Value_COVID_Neg	Avg_Value_COVID_Pos	FoldChange	log2FoldChange	pvalue	BH_padj
I-TAC	5.12695	6.68107	2.93654	1.55412	2.22608e-07	1.82538e-05
IL-10	-1.22878	0.700011	3.80737	1.92879	5.50509e-06	0.000225709
MCP-2	4.35825	5.53594	2.26213	1.17768	1.37438e-05	0.000375665
MCP-3	1.05745	2.05229	1.99286	0.994843	0.000285446	0.00585164
IP-10	7.6619	9.66652	4.01281	2.00461	0.000362806	0.00595001
IFN-α2a	-3.32109	-1.32297	3.99481	1.99813	0.000744249	0.0101714
Eotaxin-2	8.94598	8.10574	0.55855	-0.840243	0.00112648	0.0117628
MCP-4	6.27389	7.09296	1.76427	0.819071	0.00114759	0.0117628
IL-2	-3.51839	-1.93627	2.9941	1.58212	0.00132667	0.0120875
IFN-γ	2.99466	4.86797	3.66373	1.87331	0.00171438	0.0140579
M-CSF	4.43236	5.12441	1.61557	0.692043	0.00409747	0.0289029
ENA78	6.42667	5.63956	0.579505	-0.787108	0.00446667	0.0289029
ICAM-1	13.1281	13.8509	1.65041	0.722828	0.00458217	0.0289029
IL-5	-0.963276	-1.60363	0.641556	-0.640353	0.0346441	0.202915
CRP	19.7621	21.9115	4.43632	2.14936	0.0406084	0.221993
VCAM-1	12.4954	13.014	1.4326	0.518633	0.0451484	0.231386
MDC	9.98527	9.57526	0.752619	-0.410009	0.0603621	0.287822
IL-2Ralpha	11.6086	11.9892	1.3019	0.38062	0.0631804	0.287822
SAA	18.7336	21.2114	5.57062	2.47784	0.0851111	0.358651
IL-1RA	8.93646	9.48875	1.46641	0.552291	0.087476	0.358651
MIP-1α	4.66754	5.03052	1.28608	0.362977	0.105832	0.413251
IL-27	9.39829	9.72349	1.25284	0.325197	0.131751	0.450921
IL-21	8.48461	8.19983	0.820867	-0.28478	0.13674	0.450921
Fractalkine	12.8666	13.103	1.17806	0.236409	0.136783	0.450921
EPO	9.04368	8.39986	0.640013	-0.643826	0.137476	0.450921
IL-1β	-2.48243	-2.9742	0.711149	-0.491776	0.160275	0.505359
Flt3L	6.98645	6.51586	0.721669	-0.47059	0.166399	0.505359
TNF-α	0.502915	0.703501	1.14916	0.200586	0.17915	0.524653
Gro alpha	5.73147	6.13741	1.32496	0.405946	0.204424	0.574017
YKL-40	15.2549	14.9367	0.802025	-0.31828	0.216232	0.574017
TSLP	0.585418	-0.0121119	0.660885	-0.59753	0.223595	0.574017
TARC	5.52581	5.28661	0.847213	-0.239204	0.224006	0.574017
IL-8	2.54192	2.9062	1.28723	0.364273	0.253342	0.629517
IL-17A/F	-0.366343	0.205976	1.48691	0.572318	0.279109	0.671397
TPO	9.03507	8.60318	0.741289	-0.431892	0.286572	0.671397
IL-16	7.97539	7.80583	0.88911	-0.169566	0.325316	0.725063
G-CSF	3.87178	4.17699	1.2356	0.305211	0.327163	0.725063
Flt-1	6.73718	6.61873	0.921181	-0.118443	0.348773	0.752615
IL-3	3.86766	4.22687	1.28272	0.359206	0.369012	0.775872
IL-6	1.68293	2.10677	1.34149	0.42384	0.400968	0.82054
TNF-β	-0.957575	-0.783345	1.12836	0.17423	0.419076	0.82054
GM-CSF	-5.01476	-4.64073	1.29597	0.374027	0.426521	0.82054
IL-1α	-0.426057	-0.815039	0.763669	-0.388981	0.457826	0.82054
VEGF-A_angiogenesis	7.05224	7.32471	1.20787	0.272462	0.464022	0.82054
Eotaxin-3	4.98297	5.24315	1.19763	0.260181	0.465214	0.82054
IL-22	1.22411	1.41178	1.13892	0.187666	0.469443	0.82054
Eotaxin	6.83377	6.7858	0.967301	-0.0479633	0.483716	0.82054
IL-17E	2.91119	3.10834	1.14643	0.197154	0.487933	0.82054
IL-7	1.38186	1.63701	1.19345	0.255144	0.496831	0.82054
IL-12p70	-3.56383	-3.16699	1.31662	0.396842	0.50033	0.82054
PIGF	2.99952	3.121	1.08786	0.121487	0.563442	0.875048
IL-4	-4.07797	-3.99737	1.05746	0.0806014	0.56926	0.875048
VEGF-A	5.89226	6.06043	1.12363	0.168168	0.574126	0.875048
IL-15	2.02391	2.19028	1.12223	0.166369	0.576251	0.875048
IL-17B	1.91578	2.08781	1.12664	0.172027	0.588476	0.877365
IFN-β	3.75505	4.11977	1.28763	0.364722	0.599608	0.877998
SDF1alpha	10.2558	10.3357	1.05696	0.0799247	0.638169	0.904679
IL-17C	3.21993	3.15105	0.953378	-0.0688794	0.652926	0.904679
MIP-3α	5.05869	5.167	1.07796	0.10831	0.654484	0.904679
MIP-3beta	7.47808	7.59347	1.08326	0.115386	0.669095	0.904679
IL-23	3.56268	3.68773	1.09054	0.125048	0.676551	0.904679
IL-29	5.73391	5.82131	1.06246	0.0874027	0.713887	0.904679
Il-33	0.772996	0.887433	1.08255	0.114436	0.716064	0.904679
VEGF-D	8.43779	8.43949	1.00118	0.00170296	0.726921	0.904679
IL-17D	4.6263	4.80022	1.12812	0.173923	0.735838	0.904679
Tie-2	11.8119	11.8461	1.02397	0.0341755	0.761089	0.904679
bFGF	3.57327	3.7114	1.10048	0.138127	0.769224	0.904679
MCP-1	7.38896	7.53312	1.10509	0.144159	0.772952	0.904679
IL-17A	1.25704	1.37802	1.08748	0.120984	0.80308	0.904679
CTACK	8.55552	8.58962	1.02392	0.0341044	0.811145	0.904679
IL-12/23p40	7.07417	7.00692	0.954451	-0.0672575	0.813608	0.904679
I309	4.00686	3.97534	0.978388	-0.0315212	0.815045	0.904679
MIF	16.8066	16.8995	1.06653	0.0929215	0.827317	0.904679
VEGF-C	5.46142	5.60119	1.10173	0.139771	0.835659	0.904679
IL-31	4.84124	4.82067	0.985843	-0.0205709	0.83767	0.904679
TRAIL	6.2745	6.29541	1.0146	0.0209073	0.857392	0.904679
IL-18	9.96657	9.93529	0.978553	-0.0312781	0.868	0.904679
MIP-5	14.0709	14.0508	0.986105	-0.0201871	0.870926	0.904679
IL-9	-1.92319	-1.90723	1.01113	0.0159624	0.871581	0.904679
IL-13	1.8714	1.9403	1.04892	0.0689042	0.891657	0.913948
MIP-1β	5.9035	5.93669	1.02327	0.0331925	0.911547	0.922801
IL-17F	10.8069	10.8135	1.00459	0.00660565	0.999391	0.999391
