## Supplemental File 6 for "The COVIDome Explorer Researcher Portal"

### Sheet: covid19_rbc_metabolite_diff_abu
Analyte	Avg_Value_COVID_Neg	Avg_Value_COVID_Pos	FoldChange	log2FoldChange	pvalue	BH_padj
Dimethylglycine	21.6077	22.2021	1.50985	0.594404	2.98868e-06	0.000457268
Hexose phosphate	21.5383	21.9163	1.29951	0.377967	0.000138942	0.0106291
kynurenine	18.1691	18.7643	1.51066	0.595175	0.000423582	0.0108013
L-Citrulline	19.6627	19.2188	0.735144	-0.443901	0.000402227	0.0108013
L-Palmitoylcarnitine	21.5639	20.9351	0.646709	-0.628812	0.000290851	0.0108013
Leucine	26.09	26.4997	1.32838	0.409669	0.000380073	0.0108013
Picolinic acid	24.3148	24.6262	1.24092	0.311416	0.000552306	0.0120718
6-Phospho-D-gluconate	19.6141	19.9591	1.27011	0.344954	0.000702134	0.0134283
D-Fructose 1-6-bisphosphate	23.6434	23.9828	1.26528	0.33946	0.000850348	0.0144559
O-octadecenoyl-L-carnitine	22.0409	21.5567	0.714894	-0.484198	0.000998729	0.0152805
acyl-C20:4	15.2033	14.5071	0.617201	-0.696189	0.00142944	0.0167569
Hexanoic acid (caproate)	17.561	17.8036	1.18312	0.242595	0.00153331	0.0167569
Nicotinamide	25.6711	25.9191	1.18762	0.24807	0.00134145	0.0167569
Octadecanoic acid (stearic acid)	26.5141	26.7534	1.18041	0.239288	0.00146529	0.0167569
Hexadecanoic acid	26.9801	27.193	1.15901	0.212888	0.00294349	0.0243773
O-tetradecanoyl-L-carnitine	16.7393	16.2639	0.719297	-0.475341	0.00281077	0.0243773
Phenylalanine	25.0728	25.3909	1.24673	0.318146	0.00287407	0.0243773
Tyrosine	23.7922	24.1662	1.29594	0.373998	0.00289893	0.0243773
UDP	16.9815	17.5865	1.521	0.60502	0.00302725	0.0243773
Tetradecanoic acid	29.2991	29.5443	1.18526	0.245209	0.00352405	0.026959
Octadecanoyl-L-carnitine	19.7531	19.4104	0.788555	-0.342717	0.00495327	0.0360881
Anthranilate	18.5604	18.0371	0.695784	-0.523288	0.00697488	0.0472925
Hexadecenoic acid	21.4652	21.7733	1.23812	0.308145	0.00834574	0.0472925
Nonanoic acid (pelargonate)	20.6721	20.9034	1.17388	0.23128	0.00713724	0.0472925
Ornithine	22.3407	22.6249	1.21776	0.284224	0.00750996	0.0472925
Sphinganine 1-phosphate	15.1974	15.8834	1.60877	0.685954	0.00783938	0.0472925
Xanthine	17.657	18.2597	1.51853	0.602675	0.00811221	0.0472925
5-Oxoproline	23.7205	23.9773	1.19484	0.256815	0.00883774	0.048292
acyl-C18:2	20.0324	19.6098	0.74604	-0.422674	0.00955755	0.0487435
Hexadecenoyl-carnitine	16.97	16.4589	0.701681	-0.511113	0.00955122	0.0487435
Glutathione disulfide	23.9872	24.3676	1.3017	0.380401	0.0137399	0.067813
Octanoic acid (caprylate)	18.8218	18.9822	1.11765	0.160467	0.0156221	0.0745657
Tetradecenoic acid	17.6477	17.8594	1.1581	0.211755	0.0160828	0.0745657
Dodecanoic acid	20.6831	20.8474	1.12061	0.164278	0.0175285	0.0785469
Lysine	23.4588	23.6713	1.15865	0.212442	0.0179682	0.0785469
2/3-Phospho-D-glycerate	24.6037	24.9949	1.3115	0.391222	0.0246477	0.104753
Mannitol	19.0807	18.4706	0.655132	-0.610143	0.0274375	0.110472
Valine	26.4187	26.6131	1.14429	0.194452	0.0269924	0.110472
Creatinine	24.8838	24.6271	0.837001	-0.256699	0.0286693	0.112472
4-Pyridoxate	13.6086	13.146	0.725693	-0.462568	0.0411434	0.1558
Carnosine	17.9188	17.6396	0.824025	-0.27924	0.0417504	0.1558
Glycerol 3-phosphate	19.3323	18.9606	0.772918	-0.371612	0.0443123	0.161423
Inosine	19.257	19.55	1.22516	0.292973	0.0500377	0.178041
Creatine	29.0354	28.7873	0.842023	-0.248069	0.0521919	0.181485
Phosphate	25.9287	26.1571	1.17147	0.228324	0.0559885	0.190361
Guanidinoacetate	17.9772	17.668	0.807075	-0.309225	0.0579037	0.192593
Pantothenate	16.5313	15.8511	0.624087	-0.68018	0.0656707	0.213779
alpha-D-Glucosamine 1-phosphate	13.9476	13.472	0.719152	-0.475631	0.0691173	0.220311
(R)-S-Lactoylglutathione	19.6484	20.2343	1.50105	0.585973	0.0799957	0.241119
D-Erythrose 4-phosphate	17.3416	17.5675	1.16953	0.225934	0.0800629	0.241119
Phosphoenolpyruvate	24.4686	24.7476	1.21337	0.279018	0.080373	0.241119
1-3-Bisphosphoglycerate	28.1838	28.4596	1.21061	0.275737	0.0842608	0.247921
Diphosphate	21.6648	21.9184	1.19213	0.253547	0.100915	0.29132
Serine	20.7894	20.9318	1.10377	0.142446	0.111897	0.317042
Lactate	26.4263	26.6704	1.18433	0.244071	0.114688	0.319042
D-Glyceraldehyde 3-phosphate/Glycerone phosphate	23.5812	23.8082	1.17043	0.227041	0.119331	0.320309
dAMP	16.3542	15.9006	0.730238	-0.453561	0.118472	0.320309
Aspartate	21.1981	21.5992	1.32045	0.401028	0.132038	0.344634
Proline	26.4451	26.5612	1.08384	0.116147	0.132898	0.344634
Adenine	23.3366	23.4888	1.11128	0.152221	0.161551	0.392337
alpha-D-Ribose 1-phosphate	21.0547	21.2672	1.15865	0.212443	0.155539	0.392337
Guanine	18.7888	19.0953	1.23669	0.306488	0.160194	0.392337
Indole-3-acetaldehyde	16.8047	16.6799	0.917136	-0.124793	0.157569	0.392337
1-4-beta-D-Xylan	17.8987	18.1989	1.23129	0.300169	0.166744	0.39413
Choline	26.3307	26.1522	0.883678	-0.178407	0.170017	0.39413
Methionine	21.9504	22.0915	1.10271	0.141053	0.169396	0.39413
Glutathione	28.0612	28.1976	1.09915	0.13639	0.202681	0.45483
O-dodecenoyl-carnitine	12.7919	12.5892	0.868924	-0.202698	0.202677	0.45483
Pyruvate	23.1312	23.3717	1.18137	0.240462	0.205119	0.45483
acetyl-carnitine	16.8217	16.522	0.81243	-0.299684	0.216086	0.472303
(8Z-11Z-14Z)-Icosatrienoic acid	17.8538	17.6516	0.869226	-0.202196	0.252769	0.5447
Ascorbate	16.911	17.1281	1.16245	0.217163	0.259652	0.547669
Threonine	22.7729	22.8676	1.06786	0.0947167	0.261306	0.547669
(5Z-8Z-11Z-14Z-17Z)-Icosapentaenoic acid	17.9638	17.7639	0.870594	-0.199927	0.292399	0.573552
Eicosapentaenoic acid	17.9638	17.7639	0.870594	-0.199927	0.292399	0.573552
gamma-L-Glutamyl-D-alanine	16.4792	16.6897	1.15706	0.210467	0.282692	0.573552
O-dodecanoyl-carnitine	13.7066	13.608	0.933958	-0.0985704	0.290516	0.573552
UDP-glucose	19.3039	19.3819	1.05558	0.07803	0.28985	0.573552
Octadecenoic acid (oleic acid)	24.5423	24.6724	1.09434	0.130068	0.305507	0.591677
Glutamine	23.7834	23.8724	1.06364	0.0890147	0.325165	0.619275
N-Acetylornithine	17.4863	17.3511	0.910546	-0.135196	0.327851	0.619275
Cys-Gly	21.4163	21.5015	1.06083	0.0851954	0.352742	0.658164
Hypoxanthine	25.074	25.2859	1.15816	0.211835	0.366758	0.672717
trans-4-Hydroxy-L-proline	18.2212	18.3145	1.06685	0.0933598	0.369335	0.672717
Dehydroascorbate	16.1206	15.9393	0.881926	-0.181271	0.386347	0.695425
5-Hydroxyisourate	21.491	21.5701	1.05636	0.0791076	0.39948	0.703676
D-Glucose	22.7532	22.9174	1.12055	0.164209	0.40013	0.703676
gamma-Glutamyl-gamma-aminobutyrate	15.9808	16.1925	1.15804	0.211682	0.407708	0.708856
acyl-C5	14.1792	14.1018	0.947799	-0.0773474	0.441053	0.726927
D-Ribose	18.6537	18.765	1.08018	0.111269	0.446609	0.726927
Indole-3-acetate	14.9063	14.7985	0.928026	-0.107763	0.428739	0.726927
L-Arabinose	18.6537	18.765	1.08018	0.111269	0.446609	0.726927
O-Decenoyl-L-carnitine	12.7801	12.6921	0.940841	-0.0879771	0.433262	0.726927
Succinate	17.7155	17.8293	1.08209	0.113822	0.44326	0.726927
2-Oxoglutarate	18.0113	17.7367	0.82665	-0.274651	0.468616	0.745459
Ethanolamine phosphate	16.7862	16.9815	1.14497	0.195314	0.4719	0.745459
Fumarate	19.0101	18.9556	0.96294	-0.0544827	0.472611	0.745459
AMP	24.767	24.9694	1.15059	0.202377	0.489028	0.749622
Docosahexaenoic acid	18.2636	18.4257	1.11888	0.16205	0.486262	0.749622
Spermine	24.1508	24.206	1.03901	0.0552134	0.489949	0.749622
Malate	22.7303	22.6665	0.956798	-0.0637144	0.501426	0.759586
GDP	19.3499	19.4091	1.04193	0.059263	0.512259	0.768388
GMP	20.6514	20.8384	1.13838	0.186988	0.538219	0.796765
UMP	15.2124	15.06	0.89975	-0.152404	0.541592	0.796765
Asparagine	19.8398	19.7277	0.925235	-0.112108	0.554415	0.800241
Uracil	17.3354	17.2602	0.949203	-0.0752108	0.550942	0.800241
5-Phospho-alpha-D-ribose 1-diphosphate	14.8348	14.6083	0.854701	-0.226509	0.578462	0.806985
Acetylcholine	24.5821	24.6305	1.03412	0.0484088	0.585459	0.806985
hexanoyl-L-carnitine	12.7661	12.7266	0.972991	-0.0395022	0.566583	0.806985
Putrescine	16.3373	16.2076	0.914044	-0.129665	0.581405	0.806985
Spermidine	23.9507	23.86	0.939048	-0.0907288	0.579157	0.806985
5-6-Dihydrothymine	20.4309	20.4325	1.00112	0.00161012	0.642672	0.865618
ADP	22.8661	22.9623	1.06896	0.0962025	0.64497	0.865618
N-Acetylneuraminate	17.6622	17.7155	1.03767	0.0533434	0.641618	0.865618
3-Methyleneoxindole	21.2387	21.2061	0.977679	-0.0325673	0.705396	0.87307
Arginine	17.7582	17.667	0.93879	-0.0911263	0.708949	0.87307
ATP	20.1329	19.8712	0.834115	-0.261682	0.747227	0.87307
butanoyl-l-carnitine	12.5391	12.6062	1.04759	0.0670807	0.724499	0.87307
Citrate	20.7396	20.8458	1.0764	0.106219	0.693981	0.87307
D-Rhamnose	18.0262	18.0366	1.0072	0.0103505	0.748667	0.87307
g-Oxalo-crotonate	19.1584	18.7926	0.77606	-0.36576	0.717478	0.87307
IMP	24.0732	23.9783	0.936339	-0.0948975	0.741115	0.87307
Indoxyl	14.9184	15.0266	1.07787	0.108177	0.717372	0.87307
Isoleucine	22.9869	23.0188	1.02233	0.0318678	0.685864	0.87307
L-Adrenaline	18.1671	18.279	1.08068	0.111936	0.694667	0.87307
L-Carnitine	24.7599	24.7205	0.973066	-0.0393898	0.670111	0.87307
Linoleate	23.1713	23.2185	1.03325	0.0471958	0.749969	0.87307
Maltose	15.7116	15.8046	1.06654	0.0929342	0.752081	0.87307
Maltotriose	13.5393	13.7567	1.16266	0.217428	0.738606	0.87307
Octadecatrienoic acid (linolenic acid)	19.328	19.2315	0.935289	-0.0965166	0.753237	0.87307
octenoyl-l-carnitine	14.1739	14.1235	0.965695	-0.05036	0.749739	0.87307
Taurine	22.3285	22.4231	1.06774	0.0945561	0.678345	0.87307
Sedoheptulose 1-phosphate	17.5359	17.5445	1.00594	0.00854408	0.785576	0.903708
2-Oxoglutaramate	16.1551	16.1439	0.992275	-0.0111875	0.79891	0.909158
6-Hydroxykynurenic acid	13.767	13.9156	1.10854	0.148662	0.820025	0.909158
L-octanoylcarnitine	13.1892	13.2047	1.01079	0.0154808	0.807209	0.909158
O-Decanoyl-L-carnitine	13.4767	13.4879	1.0078	0.0112025	0.809794	0.909158
S-Glutathionyl-L-cysteine	16.8403	16.913	1.05169	0.0727147	0.816741	0.909158
5-Hydroxyindoleacetate	17.3447	17.3791	1.02413	0.0343943	0.842074	0.926887
Alanine	24.2731	24.2839	1.00747	0.0107432	0.857851	0.937508
Histidine	22.4065	22.3943	0.991592	-0.0121819	0.864442	0.937733
IDP	19.9427	19.9227	0.986231	-0.0200029	0.870314	0.937733
Sphingosine 1-phosphate	17.8175	17.8248	1.00511	0.00735299	0.879276	0.940763
Cytidine	16.8454	16.8409	0.996928	-0.00443901	0.891582	0.947306
Eicosatetraenoic acid	20.156	20.1949	1.02737	0.0389584	0.900775	0.950473
gamma-L-Glutamyl-L-cysteine	18.9956	19.0658	1.04984	0.0701713	0.91342	0.957214
2-Hydroxyglutarate/Citramalate	19.4744	19.4603	0.99024	-0.0141499	0.922653	0.960312
Indole	19.889	19.8866	0.998365	-0.00236013	0.931407	0.962873
(7Z-10Z-13Z-16Z-19Z)-Docosa-7-10-13-16-19-pentaenoic acid	16.9079	16.9326	1.01724	0.0246607	0.955233	0.974337
propionyl-carnitine	15.1851	15.2172	1.02253	0.0321397	0.951097	0.974337
Cysteine	17.0513	17.0593	1.00557	0.00801501	0.976272	0.982695
Tryptophan	25.1042	25.0989	0.996296	-0.00535317	0.971958	0.982695
Glutamate	23.5901	23.5736	0.988683	-0.0164203	0.993859	0.993859
