## Supplemental File 7 for "The COVIDome Explorer Researcher Portal"

### Sheet: covid19_targeted_metabolite_dif
Analyte	Avg_Value_COVID_Neg	Avg_Value_COVID_Pos	FoldChange	log2FoldChange	pvalue	BH_padj
D-Arabitol	16.4116	17.0604	0.637833	-0.64875	1.31126e-05	0.00224225
L-Citrulline	19.7113	20.2726	0.677713	-0.561253	0.000150131	0.0128362
Indole-3-acetaldehyde	15.3639	16.1296	0.588166	-0.765704	0.000328676	0.0187346
Dimethylglycine	23.2041	22.7725	1.34881	0.431692	0.000807505	0.0345208
2-Oxoglutarate	20.2527	19.6094	1.5619	0.643302	0.00170078	0.0484723
S-Adenosyl-L-homocysteine	12.0593	13.5934	0.34528	-1.53416	0.0015623	0.0484723
Stearidonic acid	14.1608	15.1963	0.487838	-1.03552	0.00207474	0.050683
5-Hydroxyindoleacetate	18.2974	17.8218	1.39051	0.475613	0.00371057	0.0705009
5-Oxoproline	23.1705	22.7697	1.32031	0.40088	0.00353399	0.0705009
kynurenine	20.1008	19.6304	1.38548	0.47039	0.00471898	0.0806945
(S)(+)-Allantoin	15.4048	15.7059	0.811677	-0.301022	0.00535771	0.0832881
Valine	27.8254	27.5381	1.2204	0.287354	0.00641991	0.0914838
Ascorbate	18.8036	18.1598	1.56244	0.643801	0.0125217	0.107762
Xanthine	19.472	18.9275	1.4585	0.544487	0.0117245	0.107762
butanoyl-l-carnitine	12.0194	11.6129	1.32545	0.406479	0.0143962	0.107762
L-Adrenaline	23.1446	22.7911	1.27768	0.353523	0.00949467	0.107762
gamma-Glutamyl-gamma-aminobutyrate	16.6946	16.3679	1.2541	0.326657	0.0162639	0.107762
Leucine	27.0055	26.712	1.22557	0.293454	0.00997367	0.107762
Phenylalanine	25.9567	25.6684	1.22118	0.28828	0.0106754	0.107762
Creatinine	25.9998	26.2586	0.835804	-0.258764	0.0164556	0.107762
L-Palmitoylcarnitine	18.1234	18.5009	0.769755	-0.377528	0.0145997	0.107762
acyl-C20:4	13.2499	13.7491	0.7075	-0.499198	0.0170151	0.107762
Anthranilate	20.9806	21.4855	0.704733	-0.504851	0.0167453	0.107762
Tetradecenoic acid	17.9492	18.4823	0.691053	-0.533132	0.0160862	0.107762
Pantothenate	16.0845	16.641	0.679925	-0.556553	0.00820702	0.107762
4-Pyridoxate	13.7166	14.3379	0.650087	-0.621295	0.0167509	0.107762
Octadecatrienoic acid (linolenic acid)	20.7692	21.583	0.568878	-0.813808	0.0164978	0.107762
L-Carnitine	26.8494	26.5349	1.24357	0.314484	0.0190217	0.112277
acyl-C18:2	17.9887	18.367	0.769327	-0.378331	0.019126	0.112277
Maltose	15.9643	16.5996	0.643787	-0.635345	0.0200143	0.112277
(5Z-8Z-11Z-14Z-17Z)-Icosapentaenoic acid	14.9703	15.7091	0.59922	-0.738843	0.021011	0.112277
Eicosapentaenoic acid	14.9703	15.7091	0.59922	-0.738843	0.021011	0.112277
Malate	20.1067	19.7629	1.26916	0.343869	0.0237449	0.120302
Isoleucine	25.8884	25.6288	1.19714	0.259597	0.0239197	0.120302
Urate	25.8465	26.1455	0.812764	-0.299091	0.028578	0.135745
Dodecanoic acid	19.4246	19.7987	0.771589	-0.374096	0.0278651	0.135745
Nicotinamide	20.3824	20.0931	1.22209	0.289352	0.0300909	0.139069
Octadecenoic acid (oleic acid)	20.502	20.2744	1.17094	0.227666	0.0338021	0.148242
trans-9-Octadecenoic acid	25.8967	26.4036	0.703754	-0.506856	0.0338095	0.148242
Indolepyruvate	19.1853	18.8992	1.21938	0.286153	0.0370026	0.158186
D-Glucose	24.7657	24.4803	1.21878	0.285437	0.0473421	0.197451
Hexadecenoic acid	22.0746	22.6079	0.691008	-0.533225	0.0542842	0.21935
Maltotriose	12.8451	13.4609	0.652535	-0.615873	0.0551581	0.21935
Eicosatrienoic acid	17.9494	18.5222	0.672336	-0.572746	0.058012	0.225456
2',3'-Cyclic CMP	14.9351	14.6217	1.24265	0.313425	0.0628636	0.238882
Sphinganine 1-phosphate	17.1829	16.9485	1.17642	0.234405	0.0764467	0.266783
Tyrosine	24.6694	24.4506	1.16378	0.218822	0.0763317	0.266783
O-octadecenoyl-L-carnitine	19.8671	20.1211	0.838587	-0.253968	0.0752664	0.266783
Linoleate	24.5488	25.089	0.68767	-0.540211	0.0718684	0.266783
S-Glutathionyl-L-cysteine	14.3185	14.962	0.640163	-0.64349	0.0782242	0.267527
Dehydroascorbate	19.7612	20.0058	0.844052	-0.244596	0.0824742	0.273182
Dodecanedioic acid	13.1176	13.3648	0.842518	-0.24722	0.083073	0.273182
acyl-C5	13.597	13.3565	1.1814	0.240497	0.0863984	0.278757
N-Acetylornithine	18.5886	18.8797	0.817274	-0.291108	0.0888829	0.281462
Cysteine	17.9558	18.484	0.693375	-0.528292	0.0907591	0.282178
Inosine	16.3251	15.9526	1.29463	0.372538	0.0939505	0.286885
Ornithine	22.1721	21.9863	1.13744	0.185785	0.0965679	0.289704
(7Z-10Z-13Z-16Z-19Z)-Docosa-7-10-13-16-19-pentaenoic acid	17.2727	17.8304	0.679385	-0.557699	0.106764	0.314768
Succinate	19.5958	19.3673	1.17165	0.228539	0.110398	0.319966
Allantoate	20.043	19.8584	1.13647	0.184565	0.115086	0.323555
(+-)12(13)-DiHOME	12.683	12.8967	0.862337	-0.213676	0.11542	0.323555
Aspartate	20.7674	20.5934	1.12818	0.174001	0.123827	0.341522
Hexadecenoyl-carnitine	15.338	15.6189	0.82311	-0.280843	0.129543	0.351617
Pyruvate	23.4564	23.2591	1.14658	0.197335	0.139326	0.372262
Hexadecanoic acid	26.5746	26.8029	0.853586	-0.228391	0.149669	0.393745
2-Hydroxyglutarate/Citramalate	18.5099	18.6977	0.877924	-0.187831	0.158678	0.399029
Indole	21.777	21.9784	0.869701	-0.201409	0.156379	0.399029
Glutathione disulfide	12.367	13.0738	0.612665	-0.706831	0.155316	0.399029
O-tetradecanoyl-L-carnitine	14.9224	14.4245	1.41216	0.497903	0.161423	0.400049
4-Acetamidobutanoate	17.998	18.3926	0.760709	-0.394584	0.169205	0.413343
Fumarate	15.8887	15.6185	1.20602	0.270257	0.181508	0.413838
Heptanoic acid	18.5032	18.4034	1.0716	0.0997663	0.173869	0.413838
Histidine	21.9518	22.1403	0.877496	-0.188536	0.175236	0.413838
9(S)-HODE	14.7975	15.0399	0.845342	-0.242393	0.177842	0.413838
Tetradecanoic acid	28.4703	28.7535	0.821774	-0.283187	0.179263	0.413838
Glutamate	22.5825	22.3493	1.17544	0.233203	0.190543	0.428722
Guanine	18.2898	18.1718	1.0852	0.117955	0.198064	0.432329
Phosphate	25.5597	25.458	1.07301	0.101662	0.199731	0.432329
gamma-L-Glutamyl-D-alanine	17.234	17.4291	0.873526	-0.195077	0.197359	0.432329
beta-L-Arabinose 1-phosphate	14.9376	15.1342	0.872594	-0.196618	0.206656	0.441726
N-Methylethanolamine phosphate	17.0211	17.4308	0.752779	-0.409702	0.21153	0.446563
L-Methionine S-oxide	14.8487	15.1161	0.830866	-0.267313	0.225265	0.469761
Ethanolamine phosphate	17.2413	16.9997	1.18235	0.241658	0.237922	0.473077
Octadecanoyl-L-carnitine	16.5298	16.7159	0.878962	-0.186127	0.236418	0.473077
Indole-3-acetate	18.1641	18.3506	0.878713	-0.186536	0.235582	0.473077
octenoyl-l-carnitine	15.8855	16.1169	0.851825	-0.231371	0.234841	0.473077
N-Acetylneuraminate	17.5434	17.3015	1.18258	0.241936	0.244388	0.480348
alpha-D-Glucosamine 1-phosphate	14.3101	14.037	1.20841	0.273108	0.260708	0.506603
gamma-Glutamyl-Se-methylselenocysteine	18.496	18.3598	1.09905	0.13626	0.267455	0.513874
Methionine	23.5442	23.4333	1.0799	0.110894	0.277591	0.52271
Hexanoic acid (caproate)	18.5771	18.4881	1.06364	0.0890159	0.28846	0.52271
IDP	22.1144	22.0489	1.04645	0.0655068	0.292544	0.52271
D-Ribose	19.4834	19.6514	0.890089	-0.167978	0.293451	0.52271
L-Arabinose	19.4834	19.6514	0.890089	-0.167978	0.293451	0.52271
Octadecanoic acid (stearic acid)	25.9174	26.0913	0.886434	-0.173914	0.279151	0.52271
Carnosine	11.1697	11.6304	0.726616	-0.460734	0.288496	0.52271
UDP	21.2979	21.2142	1.05973	0.0837017	0.297009	0.523593
Thymine	17.3657	17.3306	1.02463	0.0351081	0.301468	0.526031
propionyl-carnitine	12.7557	12.5312	1.16839	0.224519	0.307332	0.530846
Eicosatetraenoic acid	19.1736	19.4295	0.837505	-0.255831	0.314209	0.537297
Sphingosine 1-phosphate	18.6262	18.7416	0.923126	-0.115401	0.327048	0.544825
Citrate	25.0678	25.2287	0.894507	-0.160836	0.32675	0.544825
15(S)-HETE	10.1747	10.3985	0.856286	-0.223836	0.328169	0.544825
2-Oxoglutaramate	17.3843	17.2602	1.08978	0.124031	0.341005	0.560691
Nonanoic acid (pelargonate)	21.7567	21.6936	1.04475	0.0631615	0.351288	0.572097
Asparagine	19.4101	19.5404	0.913663	-0.130267	0.359273	0.572745
5-6-Dihydrothymine	21.6085	21.741	0.912216	-0.132553	0.361734	0.572745
Docosahexaenoic acid	18.5763	18.7895	0.862564	-0.213296	0.357412	0.572745
Hexose phosphate	16.4236	16.5625	0.908179	-0.138952	0.36713	0.575956
Dopamine	16.467	16.7391	0.828127	-0.272075	0.373275	0.580273
D-Rhamnose	21.1144	20.9424	1.12667	0.172063	0.37835	0.582863
acyl-C5-OH	13.1119	13.0772	1.02431	0.0346505	0.389531	0.584297
Homocarnosine	11.5654	11.9479	0.767123	-0.382469	0.387817	0.584297
Glycochenodeoxycholate	12.3909	12.8283	0.738468	-0.437393	0.383292	0.584297
Cystathionine	13.8289	14.1175	0.818719	-0.28856	0.417479	0.620773
Acetylcholine	21.6152	21.4819	1.09678	0.133277	0.435815	0.63696
Arginine	21.3912	21.639	0.842194	-0.247776	0.4326	0.63696
(+-)9(10)-DiHOME	12.7742	12.871	0.935137	-0.0967503	0.45021	0.652423
hexanoyl-L-carnitine	12.9091	12.7748	1.09757	0.134315	0.467908	0.672372
3alpha-7alpha-12alpha-Trihydroxy-5beta-cholanate	11.769	12.1856	0.749213	-0.416552	0.490576	0.699071
Cytidine	15.1596	15.2879	0.914914	-0.128292	0.502853	0.710643
Threonine	23.3781	23.5495	0.888014	-0.171345	0.507861	0.711838
Adrenic acid	18.0416	18.1888	0.903019	-0.147172	0.514484	0.715259
N-formyl kynurenine	14.3381	14.2482	1.06434	0.0899574	0.53712	0.734781
Lysine	23.7367	23.6971	1.02785	0.0396324	0.535965	0.734781
Lactate	26.4399	26.329	1.0799	0.110899	0.558053	0.757357
3-Methyleneoxindole	23.0224	23.1138	0.938636	-0.0913629	0.573497	0.77219
1-3-Bisphosphoglycerate	15.3103	15.0054	1.23527	0.304825	0.580644	0.775703
acyl-C5:1	13.5599	13.5588	1.00077	0.00111757	0.598608	0.7874
ADP	17.4139	17.467	0.963885	-0.0530678	0.598172	0.7874
AMP	16.9545	16.7181	1.17802	0.236364	0.622129	0.79988
Creatine	26.2946	26.2178	1.05468	0.0768073	0.619723	0.79988
5-Hydroxyisourate	19.7625	19.7668	0.997026	-0.00429653	0.613097	0.79988
ATP	15.1472	15.1718	0.983079	-0.0246204	0.629096	0.802801
2/3-Phospho-D-glycerate	17.7685	17.614	1.11298	0.154429	0.678011	0.805138
Taurine	23.3755	23.2898	1.06119	0.0856875	0.677403	0.805138
acyl-C20	17.2292	17.1936	1.025	0.0356185	0.648388	0.805138
Choline	25.6289	25.6831	0.963106	-0.0542328	0.638703	0.805138
L-Homocysteine	15.7179	15.8013	0.943822	-0.0834137	0.665946	0.805138
Tryptophan	26.8204	26.9108	0.93928	-0.0903735	0.651768	0.805138
Glutamine	24.4741	24.5847	0.926215	-0.110581	0.677003	0.805138
12(S)-HETE	11.045	11.1625	0.921799	-0.117476	0.662382	0.805138
N-Succinyl-L-citrulline	18.5044	18.6235	0.920751	-0.119118	0.670131	0.805138
acetyl-carnitine	14.9813	15.1035	0.918809	-0.122163	0.654328	0.805138
Hypoxanthine	21.856	21.7729	1.05927	0.0830659	0.685903	0.808893
acyl-C4-DC	13.5002	13.6046	0.930167	-0.104438	0.69387	0.809336
Phosphoenolpyruvate	11.857	12.075	0.859719	-0.218063	0.695745	0.809336
Alanine	24.625	24.6818	0.961397	-0.0567961	0.724186	0.821006
Mannitol	18.9986	19.0734	0.949474	-0.0747996	0.724982	0.821006
Proline	27.3641	27.4547	0.939108	-0.0906373	0.72469	0.821006
(5-L-Glutamyl)-L-glutamine	19.3949	19.5162	0.919347	-0.121319	0.713998	0.821006
O-dodecenoyl-carnitine	15.3083	15.2259	1.05873	0.0823372	0.75198	0.844693
Indoxyl	16.3402	16.4793	0.908101	-0.139076	0.755778	0.844693
O-dodecanoyl-carnitine	15.3453	15.3454	0.999963	-5.32673e-05	0.762648	0.846837
Prostaglandin B3	13.1654	13.2856	0.920045	-0.120224	0.784009	0.864938
O-Decenoyl-L-carnitine	15.6147	15.621	0.995594	-0.00637089	0.796022	0.872563
trans-4-Hydroxy-L-proline	19.1798	19.2329	0.963871	-0.0530875	0.816174	0.888954
O-Decanoyl-L-carnitine	16.7655	16.7714	0.995922	-0.00589537	0.82785	0.895964
Tetradecenoyl Carnitine	16.0404	15.9543	1.06152	0.0861254	0.852602	0.916949
Decanoic acid (caprate)	20.9605	20.9845	0.98351	-0.0239881	0.874723	0.934861
Cystine	19.4629	19.4257	1.02609	0.0371532	0.881339	0.934931
L-octanoylcarnitine	15.3564	15.3471	1.00645	0.00927337	0.896659	0.934931
Diphosphate	19.6635	19.661	1.00173	0.00249039	0.89652	0.934931
Glycocholate	9.1614	9.22052	0.959848	-0.0591215	0.890896	0.934931
Spermidine	16.9811	16.9428	1.02687	0.0382506	0.919481	0.947177
alpha-D-Ribose 1-phosphate	16.3624	16.4192	0.961385	-0.0568143	0.917888	0.947177
Glutathione	12.7139	12.6021	1.08057	0.111792	0.941677	0.963874
Octanoic acid (caprylate)	20.279	20.3168	0.974194	-0.0377197	0.946964	0.963874
D-Fructose 1-6-bisphosphate	10.4303	10.3662	1.0454	0.0640559	0.973276	0.984794
Spermine	14.4698	14.4279	1.02946	0.041893	0.988817	0.994633
Serine	20.9511	21.0082	0.961187	-0.0571117	0.996672	0.996672
