## Supplemental File 8 for "The COVIDome Explorer Researcher Portal"

### Sheet: Live Cells
Population	Definition	Avg_Value_COVID_Neg	Avg_Value_COVID_Pos	FoldChange	log2FoldChange	pvalue	BH_padj
CD1c+ Myeloid DCs	CD3- CD19- HLA-DR+ CD11c+ CD14- CD16- CD141- CD1c+	-1.69051	-3.31712	0.323848	-1.62661	4.37021e-06	0.000146856
CD141+ Myeloid DCs	CD3- CD19- HLA-DR+ CD11c+ CD14- CD16- CD141+ CD1c-	-5.33682	-6.66276	0.398889	-1.32594	4.81494e-06	0.000146856
Plasmablasts	CD19+CD27hiCD38hi	-5.57514	-3.87731	3.24412	1.69783	8.71187e-05	0.00177141
Age-Dependent B (ABC)	CD19+ CD11c+Tbet+	-4.40494	-3.51173	1.85731	0.893212	0.000220446	0.0033618
Immature Naive B	CD19+CD27loIgM+IgD-	-3.04826	-2.10964	1.9167	0.938626	0.000706182	0.00717952
Th2	CD4+ CD25loCD127+FOXP3- CCR4+ CXCR3- CCR6- CXCR5-	-0.644273	-1.19654	0.681946	-0.552271	0.00066515	0.00717952
Monocytes	CD3-CD19-CD56-CD11c+	3.64551	3.17337	0.720892	-0.472145	0.00927632	0.0707319
Intermediate Monocytes	CD14midCD16mid	-4.07021	-4.74887	0.624744	-0.678662	0.00879673	0.0707319
Classical Monocytes	CD14hiCD16lo	3.55963	3.0732	0.713791	-0.486426	0.0135202	0.0824735
Follicular helper CD4 T	CD25loCD127+FOXP3-PD-1+ CXCR5+	-4.48974	-3.98378	1.42007	0.50596	0.0130423	0.0824735
Basophils	CD3- CD19- HLA-DR- CD33- CD11b- CD38+ CD123+	-2.63948	-3.41026	0.586101	-0.770779	0.0176345	0.0977911
T-bet+ Eomes- CD8 T		-1.37523	-0.741142	1.55196	0.634093	0.0235564	0.119745
CD56midCD16lo NK	CD56int CD16-	3.59004	3.29054	0.812536	-0.299497	0.0480067	0.225262
CD4-CD8- T		1.61372	1.93762	1.25171	0.323895	0.0706172	0.307689
Atypical B	CD19+CD27loIgM-IgD-	-4.18987	-3.7038	1.40063	0.486074	0.0853655	0.347153
Mature Naive B	CD19+CD27loIgM+IgD+	2.35548	2.78082	1.34289	0.425345	0.124305	0.473913
CD19+ B cells	CD19+ CD3-	3.1832	3.52771	1.26972	0.344507	0.157403	0.539292
Effector Memory CD45RA+ CD8 T	CD8+CCR7-CD45RA+	0.25186	0.600906	1.27372	0.349046	0.162836	0.539292
Memory Stem CD8 T	CD8+CCR7+CD45RA+ CD27+ CD95+	-2.17106	-1.87641	1.22659	0.294648	0.167976	0.539292
Myeloid DCs	CD3- CD19- HLA-DR+ CD11b+ CD14- CD16-	0.964933	0.706374	0.835923	-0.258559	0.201503	0.614585
CD27- CD57+ CD8 T		-0.412845	0.0949152	1.42184	0.50776	0.211926	0.615595
Plasmacytoid DCs	CD3-CD19-CD56-CD11c-CD123+	-2.74317	-3.22285	0.717137	-0.47968	0.226673	0.628502
Anergic B	CD19+CD27loIgM-IgD+	-4.00486	-3.64414	1.28406	0.360716	0.286993	0.648391
Th1	CD4+ CD25loCD127+FOXP3- CXCR3+ CCR6- Tbet+	-1.704	-1.35077	1.27742	0.35323	0.261205	0.648391
CD95- Naive CD4 T	CD4+CCR7+CD45RA+ CD27+ CD95-	4.60225	4.38008	0.857277	-0.222166	0.269008	0.648391
Memory Stem CD4 T	CD4+CCR7+CD45RA+ CD27+ CD95+	0.77449	0.961133	1.13811	0.186642	0.286248	0.648391
CD38+ CD8 T		4.02043	4.16025	1.10177	0.139821	0.248977	0.648391
Pre-switched Activated Memory B	CD19+CD27hiIgM+IgD+	1.19002	1.42383	1.17594	0.23381	0.362848	0.763232
HLA-DR+ CD8 T		2.5153	2.6133	1.07029	0.0979992	0.361371	0.763232
CD95+ CD8 T		3.39472	3.49716	1.07359	0.102438	0.422241	0.858556
CD56bright NK	CD56hiCD16-	-1.69122	-1.58474	1.0766	0.106481	0.692731	0.882962
Myeloid Dendritic Supressor Cells	CD3-CD19-HLA-DR-CD33+ CD11b+	-3.04305	-2.80841	1.17661	0.234634	0.58886	0.882962
Non-Classical Monocytes	CD14loCD16hi	-1.20085	-1.29595	0.936206	-0.0951022	0.704731	0.882962
c-delta Switched Memory B	CD19+CD27hiIgM-IgD+	-3.56447	-3.6573	0.93768	-0.0928318	0.633635	0.882962
IgM+ Memory B	CD19+CD27hiIgM+IgD-	-1.52004	-1.34188	1.13144	0.178155	0.576759	0.882962
Switched Memory B	CD19+CD27hiIgM-IgD-	-2.60066	-2.36102	1.18069	0.239634	0.584877	0.882962
CD4+ T		4.88088	4.79612	0.942941	-0.08476	0.667375	0.882962
CD4+ Tconv	CD4+CD25loCD127+FOXP3-	4.8667	4.78099	0.942319	-0.0857119	0.667506	0.882962
Th1/17	CD4+ CD25loCD127+FOXP3-CXCR3+ CCR6+	-3.75301	-3.57224	1.13349	0.180772	0.529386	0.882962
Th17	CD25loCD127+FOXP3-CXCR3- CCR6+ CXCR5-	-0.936064	-1.13885	0.868874	-0.202782	0.496924	0.882962
CD95+ CD4 T		4.39229	4.31862	0.950218	-0.0736696	0.673123	0.882962
HLA-DR+ CD4 T		3.27445	3.1881	0.941907	-0.0863433	0.589768	0.882962
PD-1+ CD4 T		4.35067	4.27052	0.945958	-0.0801527	0.675799	0.882962
Regulatory T	CD4+CD25hiCD127-FOXP3+	-2.90967	-2.72464	1.13684	0.185026	0.557814	0.882962
CD8+ T		4.21957	4.25426	1.02434	0.0346897	0.60394	0.882962
CD27+ CD57+ CD8 T		-0.996733	-1.15327	0.897174	-0.15654	0.63755	0.882962
Effector Memory CD8 T	CD8+CCR7-CD45RA-	-3.4768	-3.40163	1.05348	0.0751619	0.709264	0.882962
PD-1+ CD8 T		3.81656	3.85489	1.02693	0.0383357	0.603267	0.882962
T-bet- Eomes+ CD8 T		2.75598	2.55695	0.871137	-0.199029	0.541561	0.882962
CD56midCD16hi NK	CD56midCD16+	1.65408	1.73219	1.05563	0.0781089	0.844728	0.885749
CD3+ T		5.76509	5.76648	1.00097	0.00139368	0.753419	0.885749
Central memory CD4 T	CD4+CCR7+CD45RA-	-0.480961	-0.551551	0.952248	-0.07059	0.804813	0.885749
Effector Memory CD45RA+ CD4 T	CD4+CCR7-CD45RA+	1.44397	1.36018	0.94358	-0.0837836	0.856708	0.885749
CD27- CD57- CD8 T		-1.20712	-1.14047	1.04728	0.0666471	0.798811	0.885749
CD27+ CD57- CD8 T		3.91071	3.80544	0.92963	-0.105271	0.833528	0.885749
Central Memory CD8 T	CD8+CCR7+CD45RA-	-2.78109	-2.94293	0.893882	-0.161844	0.766667	0.885749
CD95- Naive CD8 T	CD8+CCR7+CD45RA+ CD27+ CD95-	3.89118	3.75798	0.911808	-0.133198	0.777108	0.885749
T-bet- Eomes- CD8 T		3.01698	2.97248	0.969631	-0.0444928	0.740003	0.885749
T-bet+ Eomes+ CD8 T		1.7067	1.72594	1.01343	0.0192407	0.814331	0.885749
Effector Memory CD4 T	CD4+CCR7-CD45RA-	-1.75152	-1.77848	0.981487	-0.0269593	0.911248	0.926435
CD38+ CD4 T		4.71545	4.67272	0.97082	-0.0427247	0.943374	0.943374

### Sheet: CD3+ T
Population	Definition	Avg_Value_COVID_Neg	Avg_Value_COVID_Pos	FoldChange	log2FoldChange	pvalue	BH_padj
Th2	CD4+ CD25loCD127+FOXP3- CCR4+ CXCR3- CCR6- CXCR5-	-0.319168	0.234497	0.681287	-0.553665	0.00107374	0.0386547
Follicular helper CD4 T	CD25loCD127+FOXP3-PD-1+ CXCR5+	-3.1064	-3.61097	1.4187	0.504566	0.028626	0.343512
T-bet+ Eomes- CD8 T		0.136234	-0.496465	1.55046	0.632699	0.0259898	0.343512
CD4+ Tconv	CD4+CD25loCD127+FOXP3-	5.74166	5.79183	0.965824	-0.0501676	0.378418	0.673167
Th1	CD4+ CD25loCD127+FOXP3- CXCR3+ CCR6- Tbet+	-0.473392	-0.825228	1.27618	0.351836	0.295301	0.673167
Th17	CD25loCD127+FOXP3-CXCR3- CCR6+ CXCR5-	-0.261469	-0.0572939	0.868035	-0.204176	0.389258	0.673167
CD95+ CD4 T		5.196	5.27106	0.949301	-0.0750632	0.215247	0.673167
HLA-DR+ CD4 T		4.12099	4.19748	0.948361	-0.0764924	0.19904	0.673167
CD95- Naive CD4 T	CD4+CCR7+CD45RA+ CD27+ CD95-	5.31265	5.43787	0.916863	-0.125222	0.296365	0.673167
Memory Stem CD4 T	CD4+CCR7+CD45RA+ CD27+ CD95+	1.83851	1.65326	1.13701	0.185248	0.365839	0.673167
PD-1+ CD4 T		5.1479	5.22944	0.945044	-0.0815464	0.229607	0.673167
CD4+ T		5.75739	5.80655	0.966495	-0.0491653	0.379765	0.673167
CD4-CD8- T		2.81499	2.49249	1.2505	0.322501	0.147649	0.673167
CD27- CD57+ CD8 T		0.972291	0.465925	1.42047	0.506366	0.235422	0.673167
CD38+ CD8 T		5.03762	4.8992	1.1007	0.138427	0.143956	0.673167
CD95+ CD8 T		4.37453	4.27349	1.07255	0.101044	0.392681	0.673167
Effector Memory CD45RA+ CD8 T	CD8+CCR7-CD45RA+	1.47828	1.13063	1.27249	0.347652	0.199842	0.673167
Memory Stem CD8 T	CD8+CCR7+CD45RA+ CD27+ CD95+	-0.999031	-1.29229	1.2254	0.293254	0.199274	0.673167
HLA-DR+ CD8 T		3.49067	3.39407	1.06925	0.0966055	0.360114	0.673167
T-bet- Eomes- CD8 T		3.64406	3.49838	1.10625	0.145674	0.204015	0.673167
T-bet- Eomes+ CD8 T		3.43433	3.63475	0.870296	-0.200423	0.301935	0.673167
CD38+ CD4 T		5.65492	5.70966	0.962767	-0.0547418	0.451928	0.739519
Th1/17	CD4+ CD25loCD127+FOXP3-CXCR3+ CCR6+	-2.69486	-2.87424	1.1324	0.179378	0.570746	0.794757
CD8+ T		5.13163	5.09834	1.02335	0.033296	0.615476	0.794757
CD27+ CD57- CD8 T		4.68282	4.78948	0.928733	-0.106664	0.603588	0.794757
CD27+ CD57+ CD8 T		-0.275897	-0.117963	0.896308	-0.157934	0.535191	0.794757
CD95- Naive CD8 T	CD8+CCR7+CD45RA+ CD27+ CD95-	4.63535	4.76995	0.910928	-0.134591	0.554663	0.794757
PD-1+ CD8 T		4.73227	4.69533	1.02594	0.036942	0.618144	0.794757
Regulatory T	CD4+CD25hiCD127-FOXP3+	-1.84727	-2.0309	1.13574	0.183632	0.667764	0.806418
Central Memory CD8 T	CD8+CCR7+CD45RA-	-2.06556	-1.90232	0.893019	-0.163238	0.672015	0.806418
Effector Memory CD45RA+ CD4 T	CD4+CCR7-CD45RA+	2.23756	2.32274	0.942669	-0.0851773	0.7146	0.829858
Central memory CD4 T	CD4+CCR7+CD45RA-	0.226314	0.146622	1.05679	0.0796919	0.783524	0.854754
Effector Memory CD8 T	CD8+CCR7-CD45RA-	-2.52426	-2.59803	1.05246	0.0737682	0.775373	0.854754
CD27- CD57- CD8 T		-0.263098	-0.328351	1.04627	0.0652534	0.893253	0.942659
T-bet+ Eomes+ CD8 T		2.60331	2.58547	1.01245	0.017847	0.916474	0.942659
Effector Memory CD4 T	CD4+CCR7-CD45RA-	-0.901105	-0.872752	0.980539	-0.028353	0.993698	0.993698

### Sheet: CD4+ T
Population	Definition	Avg_Value_COVID_Neg	Avg_Value_COVID_Pos	FoldChange	log2FoldChange	pvalue	BH_padj
Follicular helper CD4 T	CD25loCD127+FOXP3-PD-1+ CXCR5+	-2.13604	-2.72676	1.506	0.59072	0.0212589	0.113381
Th2	CD4+ CD25loCD127+FOXP3- CCR4+ CXCR3- CCR6- CXCR5-	0.651195	1.11871	0.723211	-0.467511	0.00723143	0.113381
CD38+ CD4 T		6.52046	6.47842	1.02957	0.0420352	0.0198082	0.113381
Memory Stem CD4 T	CD4+CCR7+CD45RA+ CD27+ CD95+	2.80887	2.53747	1.20698	0.271402	0.122804	0.491214
CD4+ Tconv	CD4+CD25loCD127+FOXP3-	6.63154	6.63433	0.998071	-0.00278603	0.223406	0.595748
Th1	CD4+ CD25loCD127+FOXP3- CXCR3+ CCR6- Tbet+	0.496971	0.058981	1.35472	0.43799	0.206188	0.595748
Th1/17	CD4+ CD25loCD127+FOXP3-CXCR3+ CCR6+	-1.7245	-1.99003	1.20208	0.265531	0.442487	0.758959
Central memory CD4 T	CD4+CCR7+CD45RA-	1.19668	1.03083	1.12182	0.165846	0.521784	0.758959
HLA-DR+ CD4 T		4.99935	4.96696	1.0227	0.0323852	0.483252	0.758959
CD95- Naive CD4 T	CD4+CCR7+CD45RA+ CD27+ CD95-	6.14412	6.20362	0.959597	-0.0594998	0.433182	0.758959
Regulatory T	CD4+CD25hiCD127-FOXP3+	-0.876903	-1.14669	1.20563	0.269786	0.458839	0.758959
Th17	CD25loCD127+FOXP3-CXCR3- CCR6+ CXCR5-	0.708893	0.826915	0.92145	-0.118022	0.707475	0.9433
Effector Memory CD4 T	CD4+CCR7-CD45RA-	0.0692582	0.0114575	1.04088	0.0578007	0.768853	0.946281
CD95+ CD4 T		6.16636	6.15527	1.00772	0.0110904	0.908732	0.94635
Effector Memory CD45RA+ CD4 T	CD4+CCR7-CD45RA+	3.20792	3.20695	1.00068	0.000976326	0.911411	0.94635
PD-1+ CD4 T		6.11826	6.11365	1.0032	0.00460726	0.94635	0.94635

### Sheet: CD8+ T
Population	Definition	Avg_Value_COVID_Neg	Avg_Value_COVID_Pos	FoldChange	log2FoldChange	pvalue	BH_padj
CD38+ CD8 T		6.54985	6.44472	1.07559	0.105131	1.57387e-05	0.000267558
T-bet+ Eomes- CD8 T		1.64846	1.04906	1.51509	0.599403	0.0234801	0.199581
CD27- CD57+ CD8 T		2.48452	2.01144	1.38806	0.47307	0.23273	0.539126
CD27+ CD57- CD8 T		6.19504	6.335	0.907544	-0.13996	0.380559	0.539126
CD27+ CD57+ CD8 T		1.23633	1.42756	0.875859	-0.19123	0.358629	0.539126
CD95+ CD8 T		5.88676	5.81901	1.04808	0.0677482	0.305903	0.539126
Effector Memory CD45RA+ CD8 T	CD8+CCR7-CD45RA+	2.99051	2.67615	1.24346	0.314356	0.220175	0.539126
CD95- Naive CD8 T	CD8+CCR7+CD45RA+ CD27+ CD95-	6.14758	6.31546	0.890145	-0.167887	0.348741	0.539126
Memory Stem CD8 T	CD8+CCR7+CD45RA+ CD27+ CD95+	0.513192	0.253234	1.19744	0.259958	0.305237	0.539126
HLA-DR+ CD8 T		5.0029	4.93959	1.04486	0.0633095	0.355451	0.539126
T-bet- Eomes- CD8 T		5.15628	5.0439	1.08101	0.112378	0.353708	0.539126
T-bet- Eomes+ CD8 T		4.94655	5.18027	0.85044	-0.233719	0.133586	0.539126
Central Memory CD8 T	CD8+CCR7+CD45RA-	-0.553332	-0.356798	0.872645	-0.196534	0.542291	0.70915
CD27- CD57- CD8 T		1.24913	1.21717	1.0224	0.0319574	0.943067	0.948113
Effector Memory CD8 T	CD8+CCR7-CD45RA-	-1.01203	-1.05251	1.02845	0.0404722	0.882239	0.948113
PD-1+ CD8 T		6.24449	6.24085	1.00253	0.00364602	0.948113	0.948113
T-bet+ Eomes+ CD8 T		4.11554	4.13099	0.989349	-0.015449	0.867285	0.948113

### Sheet: CD19+ B cells
Population	Definition	Avg_Value_COVID_Neg	Avg_Value_COVID_Pos	FoldChange	log2FoldChange	pvalue	BH_padj
Immature Naive B	CD19+CD27loIgM+IgD-	1.16061	0.558509	1.51792	0.602099	0.00351417	0.0175709
Plasmablasts	CD19+CD27hiCD38hi	-0.214272	-1.49886	2.43612	1.28458	0.001853	0.0175709
c-delta Switched Memory B	CD19+CD27hiIgM-IgD+	-0.381162	0.0594484	0.736823	-0.44061	0.0575599	0.191866
Age-Dependent B (ABC)	CD19+ CD11c+Tbet+	-0.0810659	-0.467733	1.30737	0.386667	0.177151	0.339666
Pre-switched Activated Memory B	CD19+CD27hiIgM+IgD+	4.59871	4.67553	0.948148	-0.0768151	0.196389	0.339666
Switched Memory B	CD19+CD27hiIgM-IgD-	1.01624	1.30459	0.818839	-0.288348	0.203799	0.339666
Anergic B	CD19+CD27loIgM-IgD+	-0.272503	-0.102977	0.889135	-0.169526	0.561851	0.802644
Mature Naive B	CD19+CD27loIgM+IgD+	5.77175	5.74093	1.0216	0.0308258	0.669314	0.836642
Atypical B	CD19+CD27loIgM-IgD-	-0.332158	-0.28799	0.969849	-0.0441677	0.932982	0.974012
IgM+ Memory B	CD19+CD27hiIgM+IgD-	2.19357	2.19053	1.00211	0.00304014	0.974012	0.974012

### Sheet: Monocytes
Population	Definition	Avg_Value_COVID_Neg	Avg_Value_COVID_Pos	FoldChange	log2FoldChange	pvalue	BH_padj
Non-Classical Monocytes	CD14loCD16hi	2.16106	1.78943	1.29381	0.371631	0.280508	0.841525
Classical Monocytes	CD14hiCD16lo	6.53537	6.53865	0.997732	-0.00327544	0.899184	0.899184
Intermediate Monocytes	CD14midCD16mid	-1.0408	-0.929673	0.925862	-0.11113	0.636545	0.899184

### Sheet: Myeloid DCs
Population	Definition	Avg_Value_COVID_Neg	Avg_Value_COVID_Pos	FoldChange	log2FoldChange	pvalue	BH_padj
CD1c+ Myeloid DCs	CD3- CD19- HLA-DR+ CD11c+ CD14- CD16- CD141- CD1c+	2.62036	3.98842	0.387414	-1.36805	3.97367e-05	7.94734e-05
CD141+ Myeloid DCs	CD3- CD19- HLA-DR+ CD11c+ CD14- CD16- CD141+ CD1c-	-0.87625	0.251744	0.457552	-1.12799	0.000160904	0.000160904
