## Supplemental File 10 for "The COVIDome Explorer Researcher Portal"

### Sheet: Spearman corr
Protein_name	swissprotID	rho	pval	BH_padj
LBP	P18428	0.793964	0	0
LRG1	P02750	0.807243	0	0
SAA2	P0DJI9	0.819819	0	0
SAA1	P0DJI8	0.87884	0	0
FGL1	Q08830	0.725419	8.35554e-13	6.76799e-11
C9	P02748	0.625922	5.3151e-09	3.58769e-07
SERPINA3	P01011	0.606908	2.0166e-08	1.16675e-06
CD14	P08571	0.579611	1.18138e-07	5.98075e-06
SERPINA5	P05154	-0.558149	4.25204e-07	1.91342e-05
MAN1A1	P33908	0.548156	7.49041e-07	2.75783e-05
CFHR5	Q9BXR6	0.549061	7.1212e-07	2.75783e-05
SERPINA1	P01009	0.521227	3.15472e-06	0.000106472
SERPINA4	P29622	-0.508317	6.02357e-06	0.000187657
ORM1	P02763	0.476526	2.65911e-05	0.000769244
IGHV4-39	P01824	-0.4962	3.04955e-05	0.000823379
SYNM	O15061-2	0.452985	7.28934e-05	0.00184511
ITIH3	Q06033-2	0.441247	0.000117318	0.00263966
PCSK9	Q8NBP7	0.441449	0.000116382	0.00263966
ITIH4	Q14624	0.438632	0.00013014	0.00277403
LCP1	P13796	0.433467	0.000159322	0.00322627
IGLV2-11	P01706	-0.285077	0.0159657	0.106605
APOC1	P02654	-0.284842	0.0160566	0.106605
IGHV3-33	P01772	-0.2833	0.0166646	0.108858
RBP4	P02753	-0.280718	0.0177267	0.113957
IGHV1-3	A0A0C4DH29	-0.276492	0.0195898	0.123966
IGKV1-12	A0A0C4DH73	-0.272837	0.021334	0.130913
IGHV3-7	P01780	-0.270097	0.0282862	0.149936
FN1	P02751-1	-0.268142	0.0237668	0.139501
GPLD1	P80108	-0.263208	0.0288805	0.149956
IGHV1-18	A0A0C4DH31	-0.263179	0.0265907	0.149573
HGFAC	Q04756	-0.262917	0.0278812	0.149936
F5	P12259	-0.261704	0.027483	0.149936
ITIH2	P19823	-0.261704	0.027483	0.149936
IGKV1-16	P04430	-0.257738	0.0312325	0.156162
FN1	P02751-10	-0.255164	0.0317474	0.156801
TNXB	P22105-1	-0.252079	0.0339444	0.165632
PLTP	P55058	-0.248457	0.0366842	0.172757
KLKB1	P03952	-0.246378	0.0383386	0.177196
IGKV1-39	P01597	-0.241818	0.0421857	0.191005
IGLV3-1	P01715	-0.235748	0.0477958	0.203761
IGHV3-64	A0A075B6Q5	-0.231087	0.0525088	0.219238
IGHV3-53	P01767	-0.228236	0.0555734	0.227346
PARN	O95453-2	-0.227565	0.0563153	0.228077
IGLV3-19	P01714	-0.224816	0.0594418	0.235418
IGLV1-36	A0A0B4J1U3	-0.224447	0.0598717	0.235418
CD5L	O43866	-0.222736	0.061898	0.236959
IGHV1-69D	A0A0B4J2H0	-0.222636	0.0620189	0.236959
IGHV3-23	P01764	-0.21888	0.0666711	0.252353
EFEMP1	Q12805-2	-0.212877	0.074686	0.272503
CETP	P11597	-0.200134	0.0942478	0.325221
BCHE	P06276	-0.196244	0.100959	0.33515
TMEM241	Q24JQ0	-0.192958	0.106914	0.350731
COMP	P49747	-0.192388	0.107974	0.350731
JCHAIN	P01591	-0.190342	0.111845	0.353884
IGKV1-5	P01602	-0.189805	0.112878	0.354383
APOH	P02749	-0.188296	0.115822	0.360665
IGKV3-11	P04433	-0.187425	0.11755	0.360665
ITIH1	P19827	-0.186519	0.119365	0.363481
CA1	P00915	-0.181321	0.130205	0.390614
IGLV3-27	P01718	-0.178035	0.137434	0.409269
IGKV3D-15	A0A087WSY6	-0.171395	0.152957	0.439344
APOM	O95445	-0.169685	0.157159	0.448234
HRG	P04196	-0.155667	0.194868	0.529674
LUM	P51884	-0.155131	0.19643	0.529839
IGHV3-48	P01763	-0.154058	0.199581	0.529839
IGKV2D-24	A0A075B6R9	-0.151045	0.211973	0.53728
IGLV5-37	A0A075B6J1	-0.150268	0.210998	0.53728
CST3	P01034	-0.149698	0.212755	0.53728
APOC3	P02656	-0.14943	0.213586	0.53728
IGHM	P01871	-0.146009	0.224373	0.555235
IGLV2-18	A0A075B6J9	-0.145439	0.226207	0.555235
SLC4A1	P02730	-0.143997	0.230893	0.563323
IGHV7-4-1	A0A0J9YVY3	-0.141449	0.23934	0.580434
CFP	P27918	-0.140241	0.243414	0.586802
IGHV1-2	P23083	-0.138464	0.249499	0.594395
ALB	P02769	-0.136519	0.256276	0.59967
IGLV3-10	A0A075B6K4	-0.136351	0.256866	0.59967
A2M	P01023	-0.131489	0.274379	0.615619
IGLV1-51	P01701	-0.131485	0.277926	0.615619
BTD	P43251-2	-0.129074	0.283365	0.615619
PROC	P04070-2	-0.128873	0.284122	0.615619
RTN4R	Q9BZR6	-0.127096	0.290872	0.626613
IGHV3-15	A0A0B4J1V0	-0.123575	0.304553	0.645779
IGHV2-5	P01817	-0.122569	0.308537	0.647448
AHSG	P02765	-0.120456	0.317013	0.661806
IGHG3	P01860	-0.118478	0.325086	0.669415
IGLV4-60	A0A075B6I1	-0.117438	0.329379	0.669415
RNASE1	P07998	-0.116331	0.333988	0.669415
CFD	P00746	-0.114834	0.347439	0.679214
CLIC1	O00299	-0.113548	0.345761	0.679214
IGKV1D-8	A0A087WSZ0	-0.113527	0.375661	0.682254
HSPG2	P98160	-0.108451	0.367982	0.681542
CPB2	Q96IY4	-0.10835	0.368429	0.681542
IGHV1-8	P0DP01	-0.107948	0.37022	0.681542
IGHV3-13	P01766	-0.105231	0.382453	0.687011
IGKV1D-16	P01601	-0.10503	0.383369	0.687011
APOC2	P02655	-0.102951	0.392908	0.699856
IGKV3-20	P01619	-0.101677	0.398823	0.705341
DBH	P09172	-0.100939	0.402271	0.705556
APOD	P05090	-0.100905	0.402428	0.705556
FBLN1	P23142	-0.0978538	0.41688	0.715408
APOA2	P02652	-0.0961771	0.424946	0.720406
IGHV4-30-2	A0A087WSY4	-0.0959423	0.426082	0.720406
FBLN1	P23142-4	-0.0950369	0.430482	0.720434
IGHV3-9	P01782	-0.0905783	0.455836	0.748115
PROZ	P22891-2	-0.087894	0.466078	0.752352
MMP2	P08253-2	-0.0874916	0.46813	0.752352
CLEC3B	P05452	-0.0862989	0.480765	0.758098
PI16	Q6UXB8-2	-0.0855466	0.478116	0.758098
LCAT	P04180	-0.0846835	0.495653	0.773418
ATRN	O75882-2	-0.0837693	0.48734	0.76501
PPBP	P02775	-0.0811536	0.501084	0.774576
SELL	P14151-2	-0.0769618	0.523521	0.794104
C1QC	P02747	-0.0765594	0.525701	0.794436
IGLV3-9	A0A075B6K5	-0.0734054	0.551912	0.80829
APOC4	P55056	-0.0701878	0.560814	0.80829
IGHV3-35	A0A0C4DH35	-0.068947	0.567778	0.815426
HBA1	P69905	-0.0680416	0.572886	0.817607
MST1	P26927	-0.0665034	0.584382	0.827534
APOB	P04114	-0.0652247	0.588912	0.831043
IGHV2-26	A0A0B4J1V2	-0.0639504	0.596227	0.838445
ANGPTL6	Q8NI99	-0.0601274	0.618413	0.845059
HSPA8	P11142-2	-0.0593897	0.622735	0.845059
WDR1	O75083	-0.0591549	0.624112	0.845059
IGHV3-74	A0A0B4J1X5	-0.0586854	0.626872	0.845059
KRT1	P04264	-0.0561033	0.642139	0.852913
AZGP1	P25311	-0.0558656	0.645984	0.852913
HBD	P02042	-0.052951	0.660979	0.866332
F12	P00748	-0.047049	0.696817	0.895445
APOA1	P02647	-0.0467471	0.698668	0.895445
FLNA	P21333-2	-0.0442991	0.713749	0.899893
ECM1	Q16610	-0.044165	0.714579	0.899893
IGKV1-17	P01599	-0.0427565	0.723309	0.904136
HSPA5	P11021	-0.041717	0.729775	0.906623
IGKV1-8	A0A0C4DH67	-0.041214	0.732911	0.907734
CFHR3	Q02985	-0.0390677	0.746339	0.915769
FOXN4	Q96NZ1-2	-0.0387324	0.748444	0.915769
IGKV3D-7	A0A0C4DH55	-0.0374916	0.756248	0.919781
KNG1	P01042	-0.037391	0.756882	0.919781
RTN4	Q9NQC3-4	-0.036385	0.763229	0.919781
SERPIND1	P05546	-0.0363514	0.763441	0.919781
IGHV5-51	A0A0C4DH38	-0.0362844	0.763865	0.919781
ADIPOQ	Q15848	-0.0355801	0.768318	0.920618
F13B	P05160	-0.0339034	0.778952	0.927706
CHN2	P52757-9	-0.0329309	0.785138	0.927706
KRT10	P13645	-0.0328303	0.785779	0.927706
YWHAE	P62258	-0.0326626	0.786847	0.927706
SERPINF1	P36955	-0.0321596	0.790054	0.927706
IGHV4-34	P06331	-0.0288062	0.81152	0.930675
TF	P02787	-0.028672	0.812381	0.930675
IGHD	P01880-2	-0.028605	0.812812	0.930675
PON1	P27169	-0.0268568	0.825331	0.935398
VNN1	O95497	-0.0265929	0.825764	0.935398
SELP	P16109	-0.0251509	0.835076	0.936858
KRT9	P35527	-0.0230382	0.848758	0.946297
TGFBR2	P37173-2	-0.02277	0.850499	0.946297
VCL	P18206-2	-0.0156606	0.896864	0.96802
IGLL1	P15814	-0.0146881	0.903236	0.96802
IGHV4-38-2	P0DP08	-0.0115359	0.923933	0.974481
VASN	Q6EMK4	-0.0112005	0.926138	0.974481
IGLV2-14	P01704	-0.0105634	0.930329	0.976122
TPM4	P67936	-0.0098854	0.935267	0.978768
COL6A3	P12111	-0.0073776	0.95131	0.986499
IGLC6	P0CF74	-0.00677398	0.955289	0.986499
GAPDH	P04406-2	-0.00560027	0.96303	0.986499
PRDX2	P32119	-0.0055332	0.963473	0.986499
IGKV1D-33	P01593	-0.00499665	0.967013	0.986499
BLVRB	P30043	-0.00301811	0.980071	0.987939
CAMP	P49913	-0.00261569	0.982728	0.987939
TLN1	Q9Y490	-0.00254863	0.983171	0.987939
F13A1	P00488	0.00137492	0.990921	0.990921
IGHG4	P01861	0.00222872	0.985499	0.987939
ANG	P03950	0.00241449	0.984056	0.987939
MYL6	P60660-2	0.00325285	0.978522	0.987939
QSOX1	O00391	0.00392354	0.974094	0.987939
IGHV3-73	A0A0B4J1V6	0.00503018	0.966791	0.986499
IGHV3-20	A0A0C4DH32	0.0055332	0.963473	0.986499
MYH9	P35579	0.00610329	0.959712	0.986499
IGHV4-4	A0A075B6R2	0.00720993	0.952415	0.986499
PLEK	P08567	0.00868545	0.942692	0.983995
TFRC	P02786	0.011167	0.926358	0.974481
IGKV6D-41	A0A0C4DH26	0.0118042	0.922169	0.974481
RAB10	P61026	0.0134809	0.911156	0.968551
IGHG1	P01857	0.0139168	0.908295	0.968051
KRT2	P35908	0.0142857	0.905875	0.96802
HBB	P68871	0.0145205	0.904336	0.96802
ALDOB	P05062	0.0146444	0.904226	0.96802
YWHAZ	P63104	0.0147887	0.902577	0.96802
IGLV3-21	P80748	0.015265	0.905479	0.96802
STOM	P27105	0.0155265	0.897742	0.96802
CFHR1	Q03591	0.0159289	0.895107	0.96802
C7	P10643	0.0162978	0.892692	0.96802
GREB1L	Q9C091-4	0.0164655	0.891594	0.96802
PPIA	P62937	0.0178404	0.882604	0.96802
PROS1	P07225	0.0193494	0.872753	0.96312
TUBB	P07437	0.021328	0.859868	0.951493
CFL1	P23528	0.0215962	0.858123	0.951493
LIMS1	P48059-2	0.0234071	0.846366	0.946297
IGHV3-30	P01768	0.0255533	0.832475	0.936534
LDHB	P07195	0.0260228	0.829443	0.935722
AACS	Q86V21-2	0.0264252	0.826846	0.935398
HPX	P02790	0.0274983	0.81993	0.935398
THBS1	P07996	0.0287114	0.813479	0.930675
CNDP1	Q96KN2	0.0288397	0.811304	0.930675
IGFALS	P35858-2	0.030706	0.80078	0.929271
ATP2A3	Q93084-2	0.0307512	0.799051	0.929271
PCYOX1	Q9UHG3	0.0311871	0.796264	0.929271
PIGR	P01833	0.0314219	0.794764	0.929271
PARVB	Q9HBI1-2	0.0321261	0.790268	0.927706
IGHA2	P01877	0.0343452	0.777743	0.927706
ITGB3	P05106	0.0360496	0.765348	0.919781
IGKV1-27	A0A075B6S5	0.0394702	0.743815	0.915639
PLG	P00747	0.0402414	0.738986	0.912467
IGKV3D-20	A0A0C4DH25	0.041784	0.729358	0.906623
IGHA1	P01876	0.043662	0.717692	0.899893
ALB	P02768	0.0437626	0.717069	0.899893
IGLV3-22	A0A075B6J6	0.0442321	0.714164	0.899893
CLU	P10909-2	0.045171	0.708365	0.899893
AMBP	P02760	0.0460765	0.702789	0.897885
IGLV5-45	A0A087WSX0	0.047116	0.696406	0.895445
CDH13	P55290-4	0.0478203	0.692094	0.895445
ANK1	P16157-10	0.0479209	0.691479	0.895445
F11	P03951	0.0486251	0.687178	0.894878
IGKC	P01834	0.0502347	0.677384	0.88497
PIKFYVE	Q9Y2I7	0.0530516	0.660375	0.866332
PFN1	P07737	0.0553655	0.646529	0.852913
CFH	P08603	0.0558685	0.643535	0.852913
SERPINC1	P01008	0.0559356	0.643136	0.852913
TAGLN2	P37802-2	0.0567404	0.638358	0.852913
MASP2	O00187	0.0584842	0.628056	0.845059
IGKV1D-13	A0A0B4J2D9	0.0597921	0.620376	0.845059
CAPZA1	P52907	0.0603622	0.617041	0.845059
IGKV2-28	A0A075B6P5	0.0609993	0.613322	0.844882
ATP5F1B	P06576	0.0611335	0.61254	0.844882
PRDX6	P30041	0.0620389	0.607276	0.844882
ACTN1	P12814	0.0621849	0.611733	0.844882
F7	P08709-2	0.0629779	0.601837	0.840497
VWF	P04275	0.0634809	0.598933	0.839335
MINPP1	Q9UNW1	0.0676056	0.575353	0.817607
APOL1	O14791-2	0.067941	0.573455	0.817607
IGLV8-61	A0A075B6I0	0.0702549	0.560438	0.80829
LYZ	P61626	0.0703555	0.559876	0.80829
ZYX	Q15942-2	0.0706908	0.558002	0.80829
NEB	P20929-2	0.0711938	0.555197	0.80829
IGHV6-1	A0A0B4J1U7	0.0727364	0.546636	0.805046
IGKV4-1	P06312	0.0733736	0.543119	0.805046
TPI1	P60174-1	0.0735412	0.542195	0.805046
ABCC2	Q92887	0.0745473	0.536669	0.802033
C1QB	P02746	0.0746144	0.536302	0.802033
PF4	P02776	0.074986	0.546451	0.805046
C1QA	P02745	0.0756204	0.530805	0.799168
F2	P00734	0.0790074	0.512509	0.780324
ENPP2	Q13822-2	0.0794769	0.509998	0.779431
F10	P00742	0.0802817	0.505709	0.775804
MMRN1	Q13201	0.0803823	0.505174	0.775804
PRSS1	P07477	0.0816566	0.498425	0.773418
B2M	P61769	0.0816566	0.498425	0.773418
KNG1	P01042-2	0.0849765	0.481065	0.758098
SPARCL1	Q14515-2	0.0863514	0.47397	0.75574
LPA	P08519	0.0864856	0.473281	0.75574
CFI	P05156	0.0875252	0.467959	0.752352
PZP	P20742	0.0891013	0.459952	0.748115
IGLV1-47	P01700	0.0892354	0.459274	0.748115
FCGBP	Q9Y6R7	0.0897384	0.456737	0.748115
TUBB1	Q9H4B7	0.0902079	0.454375	0.748115
C1RL	Q9NZP8	0.0908786	0.451014	0.748115
CORO1C	Q9ULV4-2	0.0937626	0.436717	0.727861
IGHV3-30-3	P0DP02	0.0954058	0.428686	0.720406
ITGA2B	P08514-2	0.0954728	0.42836	0.720406
CAP1	Q01518	0.0972837	0.419612	0.717059
ANXA6	P08133	0.0985915	0.413359	0.712384
IGHV1-45	A0A0A0MS14	0.099497	0.409061	0.711029
C4BPB	P20851-2	0.10011	0.413106	0.712384
APMAP	Q9HDC9	0.102378	0.406106	0.708935
ALDOA	P04075-2	0.102716	0.393993	0.699856
IGHV3-43	A0A0B4J1X8	0.105969	0.379107	0.685439
ACTC1	P68032	0.107076	0.374121	0.682254
ACTG1	P63261	0.107143	0.37382	0.682254
HBG1	P69891	0.108149	0.369324	0.681542
ACTR3	P61158	0.108954	0.365751	0.681542
CTSD	P07339	0.109457	0.363528	0.681542
SERPINA7	P05543	0.109859	0.361756	0.681542
C4BPA	P04003	0.110396	0.359402	0.681542
RAP1B	P61224	0.110999	0.356765	0.681542
IGKV3-7	A0A075B6H7	0.111435	0.354867	0.681143
SPARC	P09486	0.111737	0.353557	0.681143
C8B	P07358	0.111972	0.352541	0.681143
IGHV3-49	A0A0A0MS15	0.113045	0.347916	0.679214
SHBG	P04278	0.114252	0.342758	0.679214
S100A12	P80511	0.114505	0.348831	0.679214
IGLC3	P0DOY3	0.115962	0.335534	0.669415
CNN2	Q99439	0.1166	0.332867	0.669415
APOE	P02649	0.1167	0.332447	0.669415
LTF	P02788	0.118008	0.32702	0.669415
PRG4	Q92954-3	0.118707	0.33131	0.669415
IGHV3-72	A0A0B4J1Y9	0.119832	0.323103	0.669415
IGHG2	P01859	0.124031	0.306312	0.646127
MYL12A	P19105	0.125218	0.298117	0.638823
F9	P00740	0.12884	0.284249	0.615619
HPR	P00739	0.128907	0.283996	0.615619
TUBA4A	P68366	0.129477	0.281854	0.615619
SH3BGRL3	Q9H299	0.12998	0.279973	0.615619
CORO1A	P31146	0.131087	0.275863	0.615619
CAVIN2	O95810	0.131791	0.273269	0.615619
SFTPB	P07988	0.133845	0.303776	0.645779
C4A	P0C0L4	0.134574	0.263177	0.602185
DEFA1	P59665	0.13501	0.26162	0.602023
C3	P01024	0.135714	0.259117	0.59967
FERMT3	Q86UX7-2	0.135915	0.258405	0.59967
IGHV3-64D	A0A0J9YX35	0.137659	0.252288	0.597525
BST1	Q10588-2	0.139571	0.245698	0.588803
ACTB	P60709	0.145775	0.225127	0.555235
APOF	Q13790	0.147049	0.221055	0.552637
TPM3	P06753-2	0.151643	0.206804	0.533475
IGHV2-70D	A0A0C4DH43	0.151979	0.20579	0.533475
PDLIM1	O00151	0.152381	0.204578	0.533475
LCN2	P80188	0.153421	0.20147	0.529839
INHBC	P55103	0.153588	0.200971	0.529839
IGKV2-30	P06310	0.154661	0.197804	0.529839
IGHV4-28	A0A0C4DH34	0.161536	0.17836	0.488079
TIMP1	P01033	0.165023	0.169044	0.465735
IGHV3-11	P01762	0.165728	0.167208	0.46383
C1R	P00736	0.166968	0.164007	0.458089
IGHV3-38	A0A0C4DH36	0.168947	0.158997	0.450307
IGFBP2	P18065	0.169675	0.163376	0.458089
C5	P01031	0.174681	0.145118	0.419806
GPI	P06744-2	0.175352	0.143556	0.418275
HLA-A	P04439-2	0.175855	0.142393	0.417892
SERPINA6	P08185	0.177532	0.138566	0.40963
PKM	P14618	0.182562	0.127552	0.385511
IGFBP4	P22692	0.187458	0.117483	0.360665
IGLL5	B9A064	0.190409	0.111716	0.353884
C6	P13671	0.191415	0.109801	0.352931
A1BG	P04217	0.193631	0.10825	0.350731
SLC2A14	Q8TDB8-2	0.198189	0.0975582	0.326538
C4B	P0C0L5	0.198994	0.0961775	0.326538
PSMA5	P28066-2	0.199832	0.0947556	0.325221
MBL2	P11226	0.200101	0.0943041	0.325221
FCN3	O75636-2	0.200704	0.0932944	0.325221
FETUB	Q9UGM5	0.201206	0.0973562	0.326538
GGH	Q92820	0.203756	0.088319	0.313765
RNASE4	P34096	0.203856	0.0881586	0.313765
CAT	P04040	0.20607	0.0846877	0.306237
THBS4	P35443	0.214286	0.0727396	0.267814
CALR	P27797	0.214319	0.0726937	0.267814
FCGR3B	O75015	0.216801	0.0693649	0.260118
C8G	P07360	0.223877	0.060541	0.235761
ICAM1	P05362	0.224816	0.0594418	0.235418
FCN2	Q15485	0.230047	0.05361	0.221552
KRT86	O43790	0.231288	0.0522978	0.219238
C1S	P09871	0.23615	0.0474058	0.203761
CPN2	P22792	0.236754	0.0468257	0.203761
ARPC1B	O15143	0.238296	0.0453697	0.199725
LILRA3	Q8N6C8-3	0.239772	0.0440121	0.195878
IGLC2	P0DOY2	0.243251	0.0424455	0.191005
SERPINF2	P08697	0.246177	0.0385019	0.177196
FTL	P02792	0.250704	0.0349636	0.166591
APCS	P02743	0.251274	0.0345379	0.166522
PDIA3	P30101	0.256304	0.0309663	0.156162
TGFBI	Q15582	0.258384	0.0295834	0.151662
GPX3	P22352	0.26006	0.0285063	0.149936
CFB	P00751	0.265728	0.0251071	0.143217
VTN	P04004	0.266063	0.0249172	0.143217
IGKV2-29	A2NJV5	0.269651	0.0229604	0.136749
SAA4	P35542	0.27059	0.0224704	0.135829
S100A8	P05109	0.27562	0.0199943	0.12458
IGLV3-25	P01717	-0.418545	0.000280804	0.00541551
IGLV4-69	A0A075B6H9	-0.415962	0.000308921	0.00568695
GP1BA	P07359	-0.418707	0.000342924	0.00603844
AFM	P43652	-0.408015	0.000412419	0.00695957
IGHV3-21	A0A0B4J1V1	-0.405466	0.000451781	0.00731885
PGLYRP2	Q96PD5-2	-0.40161	0.000517891	0.00806714
C2	P06681	0.394735	0.000657979	0.00986969
ORM2	P19652	0.388162	0.000823294	0.0114977
LGALS3BP	Q08380	0.389168	0.000795765	0.0114977
S100A9	P06702	0.37106	0.00144424	0.0194973
SERPINA10	Q9UK55	0.36289	0.00201867	0.0263729
TYMP	P19971-2	0.358015	0.00217352	0.0275086
FGA	P02671	0.355399	0.00235442	0.0280452
MFAP4	P55083-2	0.356036	0.00230915	0.0280452
FGB	P02675	0.341825	0.00377707	0.0437061
C8A	P07357	0.337894	0.00395298	0.0444711
SELENOP	P49908	-0.336251	0.00414389	0.0445481
ERN1	O75460	0.335949	0.00417982	0.0445481
TTR	P02766	-0.333065	0.00453744	0.0471196
IGHV4-61	A0A0C4DH41	-0.327599	0.0052903	0.0535642
IGLV1-40	P01703	-0.324782	0.00571976	0.0565001
HP	P00738	0.317069	0.00705693	0.0664665
GC	P02774-3	0.317404	0.00699354	0.0664665
IGHV1-24	A0A0C4DH33	-0.31281	0.00790709	0.0726327
LGALS1	P09382	0.312039	0.0080703	0.0726327
SERPING1	P05155-2	0.309591	0.008608	0.0757878
GSN	P06396	-0.307277	0.00914477	0.0788007
MICU2	Q8IYU8	0.303924	0.00997449	0.0841597
AGT	P01019	0.302582	0.0103243	0.0853335
HABP2	Q14520-2	0.300201	0.0109716	0.0888697
IGHV4-30-4	P0DP06	-0.298089	0.0115751	0.0901526
CP	P00450	0.298826	0.0113612	0.0901526
APOA4	P06727	-0.295741	0.0122794	0.0920954
OAF	Q86UD1	0.295942	0.0122176	0.0920954
IGFBP3	P17936-2	-0.294366	0.0127089	0.0935835
IGKV6-21	A0A0C4DH24	-0.290879	0.0138571	0.0967606
CFHR2	P36980-2	0.291046	0.0137999	0.0967606
CPN1	P15169	0.291549	0.0136296	0.0967606
IGHV1-46	P01743	-0.289604	0.0142984	0.09815
