## Supplemental File 12 for "The COVIDome Explorer Researcher Portal"

### Sheet: Spearman corr
Analyte	rho	pval	BH_padj
SAA	0.774461	5.77316e-15	4.67626e-13
IL-10	0.609901	2.65511e-08	1.07532e-06
IL-6	0.582682	1.49861e-07	4.04626e-06
M-CSF	0.547716	1.11175e-06	2.25129e-05
IP-10	0.517349	6.25776e-06	0.000101376
MCP-3	0.489441	1.97366e-05	0.000266444
MCP-4	0.488262	2.40095e-05	0.000277825
IFNL1	0.481878	2.76198e-05	0.00027965
TPO	0.459386	0.000134301	0.00120871
MCP-2	0.423493	0.000288136	0.0023339
IL-1RA	0.416155	0.000460771	0.0031102
I-TAC	0.410742	0.00045556	0.0031102
IFNG	0.393606	0.000819961	0.00510899
IL-15	0.392089	0.00113029	0.00610998
IL-2	0.383814	0.00113148	0.00610998
MCP-1	0.354964	0.00297589	0.0141792
VEGF-A_angiogenesis	0.34863	0.00332756	0.014974
SDF1alpha	0.331348	0.00541692	0.0230932
VEGF-A	0.312934	0.00884351	0.0358162
MIP-3α	0.293497	0.0143815	0.0529317
IFNA2	0.292656	0.0146767	0.0529317
IL-27	0.29167	0.01503	0.0529317
IL-21	0.287323	0.0175143	0.0591107
I309	0.285529	0.018263	0.059172
MIP-1α	0.264763	0.0291159	0.0890724
G-CSF	0.260602	0.0318428	0.0921167
VCAM-1	0.253489	0.0355856	0.0993944
TNF-β	-0.265823	0.0296908	0.0890724
TRAIL	-0.380088	0.00127573	0.00645838
IL-22	0.249836	0.0384212	0.103737
IL-18	0.242438	0.0480768	0.12562
IL-4	0.236317	0.0505923	0.128062
MIP3beta	0.230581	0.0566334	0.139009
PIGF	0.217136	0.0731072	0.174167
IL-2Ralpha	0.211509	0.085761	0.198476
YKL-40	0.187431	0.123029	0.276816
ICAM-1	0.168493	0.169594	0.371274
Eotaxin-2	-0.162441	0.182348	0.378724
VEGF-C	0.163464	0.179573	0.378724
Eotaxin-3	0.152649	0.210502	0.378904
Flt-1	0.154037	0.206333	0.378904
GM-CSF	0.158385	0.193658	0.378904
IL-7	0.155426	0.202224	0.378904
IL-8	0.156449	0.199233	0.378904
MDC	-0.154865	0.20731	0.378904
IL-1β	0.150639	0.216641	0.381477
IL-12p70	0.148869	0.222154	0.38286
IL-16	0.123456	0.312187	0.526816
IL-17E	0.119212	0.332904	0.55031
IL-17A/F	0.106992	0.388819	0.629886
Il-33	0.102454	0.405754	0.63204
MIP-5	0.102009	0.404251	0.63204
IL-17A	0.101138	0.419078	0.640477
bFGF	0.0903544	0.460307	0.657231
Gro alpha	0.0920351	0.451971	0.657231
IL-17F	0.0938657	0.446437	0.657231
Tie-2	-0.089916	0.462496	0.657231
IL-31	0.0784436	0.521727	0.728619
Eotaxin	0.0755206	0.537404	0.737792
VEGF-D	0.0681038	0.578195	0.780563
IFNB1	0.0631335	0.611768	0.812347
ENA78	-0.0570332	0.641589	0.8249
TARC	-0.0580601	0.638143	0.8249
CTACK	0.0539277	0.659869	0.835147
Fractalkine	0.0397755	0.747419	0.864988
IL-13	0.0394593	0.74752	0.864988
IL-17B	0.0434783	0.7248	0.864988
IL-23	0.0413788	0.737598	0.864988
IL-5	-0.0442455	0.718104	0.864988
TNF-α	0.0428675	0.728516	0.864988
IL-9	0.0335621	0.78745	0.898358
EPO	0.0276172	0.825779	0.907943
Flt3L	0.0290925	0.815218	0.907943
IL-1α	-0.0266061	0.829479	0.907943
IL-12/23p40	0.0203873	0.867942	0.936655
IL-17C	0.0170249	0.8904	0.936655
IL-3	0.0182316	0.881799	0.936655
MIP-1β	-0.0118126	0.924415	0.959969
IL-17D	0.00622209	0.959837	0.970528
MIF	-0.00453051	0.970528	0.970528
TSLP	-0.00801988	0.947854	0.970528
