## Supplemental File 13 for "The COVIDome Explorer Researcher Portal"

### Sheet: Spearman corr
Analyte	rho	pval	BH_padj
Leucine	0.391295	0.00115916	0.0426323
Ascorbate	0.388899	0.00136664	0.0426323
5-Oxoproline	0.384156	0.00145047	0.0426323
Phenylalanine	0.362029	0.00281753	0.053533
Lactate	0.332387	0.00639661	0.0842327
O-dodecenoyl-carnitine	0.32483	0.0077887	0.0867905
Heptanoic acid	0.323912	0.00797477	0.0867905
Pyruvate	0.322993	0.00816471	0.0867905
kynurenine	0.315122	0.0105638	0.0867905
Tetradecenoyl Carnitine	0.31431	0.0101649	0.0867905
O-dodecanoyl-carnitine	0.312264	0.0106938	0.0867905
alpha-D-Ribose 1-phosphate	0.311053	0.011018	0.0867905
5-Hydroxyindoleacetate	0.308523	0.0124035	0.0899809
Isoleucine	0.305459	0.0126289	0.0899809
Indoxyl	0.294562	0.0163574	0.107581
N-Acetylneuraminate	0.283415	0.0211115	0.124485
Acetylcholine	0.278489	0.0235606	0.130564
acyl-C5:1	0.268469	0.0292899	0.156435
Nonanoic acid (pelargonate)	0.267049	0.0301892	0.156435
Phosphate	0.250517	0.042479	0.196322
Glycocholate	0.248067	0.051891	0.215379
Ethanolamine phosphate	0.247302	0.0452937	0.203822
acyl-C20	0.24488	0.0475137	0.208329
Valine	0.239578	0.0526875	0.215379
Taurine	0.237366	0.0549784	0.217626
Nicotinamide	0.236405	0.0559975	0.217626
D-Glucose	0.216073	0.0814213	0.28649
O-Decanoyl-L-carnitine	0.214404	0.0838615	0.28649
2',3'-Cyclic CMP	0.212942	0.0860437	0.28649
IDP	0.212233	0.0871197	0.28649
Octadecenoic acid (oleic acid)	0.20526	0.098262	0.305122
Prostaglandin B3	0.204759	0.0991036	0.305122
S-Adenosyl-L-homocysteine	0.204634	0.0993149	0.305122
Succinate	0.20238	0.103178	0.305122
Decanoic acid (caprate)	0.201378	0.104932	0.305122
Xanthine	0.200743	0.108845	0.305122
Malate	0.200501	0.106485	0.305122
Creatinine	0.199249	0.108736	0.305122
gamma-Glutamyl-gamma-aminobutyrate	0.188686	0.129199	0.334743
Spermidine	0.182591	0.142268	0.3621
Hexanoic acid (caproate)	0.181088	0.145638	0.3621
AMP	0.175201	0.159412	0.38942
Aspartate	0.173614	0.163283	0.393259
2-Oxoglutaramate	0.165682	0.183683	0.430272
Thymine	0.16301	0.190953	0.441257
Fumarate	0.161465	0.195249	0.445168
hexanoyl-L-carnitine	0.158501	0.203686	0.454616
Octadecanoyl-L-carnitine	0.156998	0.208062	0.454616
D-Ribose	0.15633	0.210027	0.454616
L-Arabinose	0.15633	0.210027	0.454616
O-Decenoyl-L-carnitine	0.14798	0.235713	0.485626
acyl-C5-OH	0.143304	0.251009	0.50497
Histidine	0.135831	0.276832	0.547934
Cysteine	0.132617	0.288465	0.557797
Spermine	0.131281	0.293393	0.557797
L-octanoylcarnitine	0.129694	0.299316	0.557797
alpha-D-Glucosamine 1-phosphate	0.129527	0.299944	0.557797
Octadecanoic acid (stearic acid)	0.126897	0.309948	0.569905
Hexose phosphate	0.119507	0.339192	0.597957
Inosine	0.114497	0.359969	0.615547
Glutamate	0.108129	0.391241	0.635383
Cystathionine	0.106983	0.392561	0.635383
(+-)9(10)-DiHOME	0.105952	0.404697	0.646759
Citrate	0.103016	0.410444	0.64987
Maltose	0.102014	0.415036	0.651111
L-Adrenaline	0.0987997	0.429966	0.66238
D-Fructose 1-6-bisphosphate	0.0924956	0.46011	0.688405
Sphinganine 1-phosphate	0.0855652	0.494539	0.696935
Octanoic acid (caprylate)	0.0851399	0.500104	0.696935
Hexadecenoyl-carnitine	0.0839787	0.502605	0.696935
(+-)12(13)-DiHOME	0.0789773	0.531736	0.721642
Glycochenodeoxycholate	0.0732491	0.558887	0.746639
Hexadecanoic acid	0.0672372	0.591676	0.778282
Dehydroascorbate	0.0664023	0.596297	0.778373
ADP	0.0575932	0.645997	0.836859
beta-L-Arabinose 1-phosphate	0.0544202	0.664298	0.854098
Maltotriose	0.0461956	0.712634	0.898484
Choline	0.0432314	0.730347	0.898484
Glutathione	0.039307	0.754014	0.908317
Dimethylglycine	0.0388895	0.756546	0.908317
Dodecanedioic acid	0.0383885	0.759587	0.908317
Phosphoenolpyruvate	0.0365098	0.771023	0.908593
Creatine	0.0323348	0.796609	0.908593
Indole-3-acetaldehyde	0.0315833	0.801238	0.908593
Eicosatetraenoic acid	0.0290366	0.816976	0.908593
ATP	0.0272832	0.827854	0.908593
O-octadecenoyl-L-carnitine	0.0271162	0.828892	0.908593
D-Rhamnose	0.0196013	0.875864	0.937762
L-Palmitoylcarnitine	0.0177643	0.887418	0.939799
2/3-Phospho-D-glycerate	0.0138112	0.913049	0.95202
Pantothenate	0.0125039	0.920626	0.954103
Dopamine	0.007494	0.952379	0.974242
2-Hydroxyglutarate/Citramalate	0.00674251	0.95715	0.974242
Adrenic acid	0.00331907	0.978899	0.984657
Cystine	-0.00118985	0.992435	0.992435
UDP	-0.00507254	0.967756	0.979209
3alpha-7alpha-12alpha-Trihydroxy-5beta-cholanate	-0.00908047	0.942314	0.970697
Tetradecanoic acid	-0.0155373	0.904596	0.948993
4-Acetamidobutanoate	-0.0174388	0.890336	0.939799
N-formyl kynurenine	-0.0193508	0.877438	0.937762
Diphosphate	-0.0206033	0.869573	0.937762
O-tetradecanoyl-L-carnitine	-0.0214383	0.864336	0.937762
acyl-C4-DC	-0.0272414	0.828113	0.908593
Urate	-0.0284521	0.820598	0.908593
acyl-C5	-0.0297464	0.812582	0.908593
Guanine	-0.0324301	0.7976	0.908593
Indole-3-acetate	-0.0333786	0.790192	0.908593
acetyl-carnitine	-0.0347145	0.781997	0.908593
2-Oxoglutarate	-0.0368855	0.768732	0.908593
Glutamine	-0.0419789	0.737874	0.901261
1-3-Bisphosphoglycerate	-0.0432314	0.730347	0.898484
trans-9-Octadecenoic acid	-0.0440246	0.725593	0.898484
L-Carnitine	-0.0454024	0.71736	0.898484
4-Pyridoxate	-0.0504123	0.687697	0.877584
Tyrosine	-0.0695752	0.578823	0.767277
butanoyl-l-carnitine	-0.0757541	0.545485	0.734471
(S)(+)-Allantoin	-0.0825175	0.510094	0.697809
Allantoate	-0.083436	0.50538	0.696935
D-Arabitol	-0.0835612	0.504739	0.696935
Indolepyruvate	-0.0835612	0.504739	0.696935
(7Z-10Z-13Z-16Z-19Z)-Docosa-7-10-13-16-19-pentaenoic acid	-0.0855234	0.49475	0.696935
Glutathione disulfide	-0.0861497	0.491584	0.696935
Hypoxanthine	-0.0877361	0.483612	0.696935
Methionine	-0.0919111	0.462962	0.688405
Eicosatrienoic acid	-0.0963365	0.441608	0.668275
Linoleate	-0.0976725	0.435272	0.664567
Hexadecenoic acid	-0.101179	0.418885	0.651175
Dodecanoic acid	-0.10669	0.393863	0.635383
gamma-Glutamyl-Se-methylselenocysteine	-0.107567	0.389965	0.635383
octenoyl-l-carnitine	-0.110281	0.378047	0.633785
12(S)-HETE	-0.112953	0.366529	0.620559
Serine	-0.116334	0.352262	0.608452
5-6-Dihydrothymine	-0.11767	0.346721	0.604993
15(S)-HETE	-0.122096	0.328758	0.587959
Cytidine	-0.122639	0.326596	0.587959
Mannitol	-0.122727	0.330082	0.587959
Octadecatrienoic acid (linolenic acid)	-0.129485	0.300102	0.557797
Ornithine	-0.135289	0.278774	0.547934
Sphingosine 1-phosphate	-0.144724	0.246296	0.501387
Alanine	-0.149108	0.232124	0.484064
Tetradecenoic acid	-0.151571	0.224414	0.473764
acyl-C18:2	-0.153867	0.21739	0.46467
Docosahexaenoic acid	-0.172727	0.168847	0.401012
Proline	-0.180879	0.14611	0.3621
5-Hydroxyisourate	-0.192569	0.121362	0.319276
(5Z-8Z-11Z-14Z-17Z)-Icosapentaenoic acid	-0.192861	0.120787	0.319276
Eicosapentaenoic acid	-0.192861	0.120787	0.319276
S-Glutathionyl-L-cysteine	-0.19808	0.110869	0.305783
L-Methionine S-oxide	-0.20167	0.104418	0.305122
N-Succinyl-L-citrulline	-0.215647	0.0844863	0.28649
9(S)-HODE	-0.217618	0.0792145	0.28649
Asparagine	-0.231364	0.0658445	0.24477
propionyl-carnitine	-0.233232	0.0594746	0.226003
Tryptophan	-0.23937	0.0529002	0.215379
(5-L-Glutamyl)-L-glutamine	-0.257474	0.0383969	0.182385
gamma-L-Glutamyl-D-alanine	-0.262624	0.0331427	0.161926
N-Acetylornithine	-0.263542	0.0325106	0.161926
trans-4-Hydroxy-L-proline	-0.27828	0.0236695	0.130564
Lysine	-0.284208	0.0207381	0.124485
Homocarnosine	-0.28855	0.0187926	0.11902
Anthranilate	-0.30507	0.0134719	0.092148
3-Methyleneoxindole	-0.31051	0.011166	0.0867905
Carnosine	-0.315145	0.00995563	0.0867905
N-Methylethanolamine phosphate	-0.332345	0.00640366	0.0842327
Arginine	-0.332638	0.00635447	0.0842327
Stearidonic acid	-0.350214	0.00394298	0.067425
L-Homocysteine	-0.368166	0.00235441	0.0503255
Threonine	-0.378144	0.00174518	0.0426323
acyl-C20:4	-0.381735	0.00156331	0.0426323
Indole	-0.406075	0.000717104	0.0426323
L-Citrulline	-0.432627	0.000285804	0.0426323
