## Supplemental File 14 for "The COVIDome Explorer Researcher Portal"

### Sheet: Spearman corr
Analyte	rho	pval	BH_padj
Guanidinoacetate (RBC)	-0.56301	8.61582e-07	0.000131822
L-Carnitine (RBC)	-0.534454	3.79676e-06	0.000290452
Spermidine (RBC)	-0.491577	2.77168e-05	0.00141356
L-Adrenaline (RBC)	-0.480597	4.42361e-05	0.00169203
trans-4-Hydroxy-L-proline (RBC)	-0.419226	0.000458991	0.0140451
propionyl-carnitine (RBC)	-0.403904	0.000770584	0.0168428
Putrescine (RBC)	-0.405699	0.000726112	0.0168428
acetyl-carnitine (RBC)	-0.382945	0.00150594	0.0270489
acyl-C18:2 (RBC)	-0.371673	0.00212148	0.0270489
acyl-C20:4 (RBC)	-0.375431	0.001895	0.0270489
O-octadecenoyl-L-carnitine (RBC)	-0.372216	0.00208734	0.0270489
O-tetradecanoyl-L-carnitine (RBC)	-0.380983	0.0015999	0.0270489
kynurenine (RBC)	0.330425	0.00673528	0.079269
gamma-L-Glutamyl-L-cysteine (RBC)	0.317023	0.00949843	0.103804
Phosphate (RBC)	0.313433	0.0103887	0.105965
(5Z-8Z-11Z-14Z-17Z)-Icosapentaenoic acid (RBC)	0.3055	0.0126162	0.109124
2-Hydroxyglutarate/Citramalate (RBC)	0.288843	0.0186674	0.109124
Adenine (RBC)	0.300115	0.0143539	0.109124
Diphosphate (RBC)	0.285962	0.0199327	0.109124
Dodecanoic acid (RBC)	0.290805	0.0178454	0.109124
Eicosapentaenoic acid (RBC)	0.3055	0.0126162	0.109124
Hexadecenoyl-carnitine (RBC)	-0.289051	0.0185785	0.109124
Indole-3-acetaldehyde (RBC)	-0.286212	0.0198199	0.109124
Indoxyl (RBC)	0.303079	0.0133736	0.109124
Inosine (RBC)	0.285878	0.0199705	0.109124
Nicotinamide (RBC)	0.30024	0.0143112	0.109124
Octadecanoic acid (stearic acid) (RBC)	0.28997	0.0181913	0.109124
Pyruvate (RBC)	0.287548	0.0192271	0.109124
Lysine (RBC)	-0.281328	0.0221214	0.11671
octenoyl-l-carnitine (RBC)	-0.275357	0.0252391	0.128719
3-Methyleneoxindole (RBC)	-0.270348	0.0281344	0.138857
Arginine (RBC)	-0.263876	0.0322833	0.14694
Glutathione (RBC)	0.26492	0.0315814	0.14694
Sedoheptulose 1-phosphate (RBC)	0.263334	0.0326533	0.14694
5-Oxoproline (RBC)	0.258658	0.0359912	0.157333
L-Citrulline (RBC)	-0.256946	0.037282	0.158449
Pantothenate (RBC)	-0.25298	0.0404214	0.167148
Ornithine (RBC)	-0.251644	0.0415269	0.1672
Octanoic acid (caprylate) (RBC)	0.244187	0.0499624	0.196006
Threonine (RBC)	-0.238284	0.0540178	0.206618
Cys-Gly (RBC)	0.236781	0.0555969	0.207471
Indole (RBC)	-0.233817	0.0588212	0.214277
Hexadecanoic acid (RBC)	0.231771	0.0611337	0.217522
acyl-C5 (RBC)	-0.22029	0.0755097	0.251152
AMP (RBC)	0.220332	0.075453	0.251152
L-Palmitoylcarnitine (RBC)	-0.220415	0.0753395	0.251152
Phenylalanine (RBC)	0.214988	0.0830009	0.270194
5-6-Dihydrothymine (RBC)	-0.209728	0.0910023	0.273007
Creatine (RBC)	-0.212107	0.0873107	0.273007
Proline (RBC)	-0.210855	0.0892387	0.273007
Tryptophan (RBC)	-0.210354	0.0900192	0.273007
UDP (RBC)	-0.201169	0.1053	0.309826
Acetylcholine (RBC)	0.190272	0.125952	0.354214
Anthranilate (RBC)	-0.187016	0.132685	0.354214
Carnosine (RBC)	-0.188936	0.128682	0.354214
D-Ribose (RBC)	0.186264	0.134277	0.354214
L-Arabinose (RBC)	0.186264	0.134277	0.354214
Picolinic acid (RBC)	0.187976	0.130672	0.354214
(8Z-11Z-14Z)-Icosatrienoic acid (RBC)	-0.181505	0.144696	0.368974
GMP (RBC)	0.18163	0.144414	0.368974
N-Acetylornithine (RBC)	-0.176871	0.15541	0.389799
UDP-glucose (RBC)	0.174074	0.162155	0.400158
butanoyl-l-carnitine (RBC)	-0.172863	0.165141	0.401057
Tetradecanoic acid (RBC)	0.171485	0.168587	0.403029
Xanthine (RBC)	0.166346	0.188942	0.444741
Spermine (RBC)	0.161966	0.193848	0.449376
Cytidine (RBC)	-0.159503	0.200806	0.458556
6-Phospho-D-gluconate (RBC)	-0.158516	0.210911	0.474549
D-Fructose 1-6-bisphosphate (RBC)	0.151571	0.224414	0.476881
Glutamate (RBC)	0.153617	0.218148	0.476881
Malate (RBC)	0.152698	0.220946	0.476881
Tyrosine (RBC)	-0.151947	0.223254	0.476881
alpha-D-Glucosamine 1-phosphate (RBC)	-0.145517	0.243688	0.503842
Asparagine (RBC)	0.148535	0.24145	0.503842
Tetradecenoic acid (RBC)	0.142135	0.254936	0.520069
Methionine (RBC)	-0.138963	0.265805	0.535107
Isoleucine (RBC)	0.137418	0.271207	0.538892
4-Pyridoxate (RBC)	-0.134078	0.283138	0.541501
Histidine (RBC)	0.135038	0.279673	0.541501
Octadecatrienoic acid (linolenic acid) (RBC)	-0.134078	0.283138	0.541501
D-Glucose (RBC)	0.132617	0.288465	0.544879
Ethanolamine phosphate (RBC)	-0.128567	0.303572	0.566421
D-Glyceraldehyde 3-phosphate/Glycerone phosphate (RBC)	0.126104	0.313007	0.576989
Hexadecenoic acid (RBC)	0.12172	0.33026	0.601544
ATP (RBC)	-0.115833	0.354354	0.637836
IDP (RBC)	0.111992	0.370644	0.659401
Lactate (RBC)	0.109571	0.381143	0.670286
Leucine (RBC)	0.10715	0.391818	0.68123
Dehydroascorbate (RBC)	-0.105313	0.400034	0.687699
gamma-Glutamyl-gamma-aminobutyrate (RBC)	0.103559	0.40797	0.693549
Maltotriose (RBC)	-0.101889	0.415612	0.698776
1-4-beta-D-Xylan (RBC)	0.0970045	0.438434	0.729134
(7Z-10Z-13Z-16Z-19Z)-Docosa-7-10-13-16-19-pentaenoic acid (RBC)	-0.0855234	0.49475	0.753643
Ascorbate (RBC)	0.0851894	0.496443	0.753643
Cysteine (RBC)	0.0849807	0.497503	0.753643
Eicosatetraenoic acid (RBC)	-0.0869429	0.487589	0.753643
Fumarate (RBC)	0.0891139	0.476744	0.753643
Hexanoic acid (caproate) (RBC)	0.0918706	0.466703	0.753643
N-Acetylneuraminate (RBC)	-0.0889469	0.477573	0.753643
Nonanoic acid (pelargonate) (RBC)	0.0854817	0.494962	0.753643
Taurine (RBC)	-0.0866924	0.488849	0.753643
1-3-Bisphosphoglycerate (RBC)	0.0767045	0.543646	0.759222
6-Hydroxykynurenic acid (RBC)	0.0788853	0.528953	0.759222
ADP (RBC)	-0.0765891	0.541052	0.759222
Alanine (RBC)	-0.082267	0.511384	0.759222
Creatinine (RBC)	0.0772988	0.537298	0.759222
Docosahexaenoic acid (RBC)	-0.0793863	0.526332	0.759222
Glycerol 3-phosphate (RBC)	0.0754619	0.54704	0.759222
O-dodecanoyl-carnitine (RBC)	0.0770066	0.538842	0.759222
Octadecenoic acid (oleic acid) (RBC)	0.081432	0.515694	0.759222
Phosphoenolpyruvate (RBC)	0.0753497	0.550808	0.759222
5-Hydroxyindoleacetate (RBC)	-0.0725812	0.562488	0.761282
Guanine (RBC)	0.0717044	0.56723	0.761282
IMP (RBC)	0.0729569	0.560461	0.761282
O-Decenoyl-L-carnitine (RBC)	-0.0698674	0.577225	0.76796
2-Oxoglutarate (RBC)	0.0673625	0.590984	0.779488
hexanoyl-L-carnitine (RBC)	-0.0664023	0.596297	0.779773
dAMP (RBC)	0.0622273	0.619641	0.803433
O-dodecenoyl-carnitine (RBC)	0.0600981	0.631694	0.812178
(R)-S-Lactoylglutathione (RBC)	0.0581776	0.642648	0.819376
GDP (RBC)	-0.0572174	0.648153	0.819566
Octadecanoyl-L-carnitine (RBC)	-0.0544202	0.664298	0.833095
2-Oxoglutaramate (RBC)	0.0441499	0.724843	0.859697
2/3-Phospho-D-glycerate (RBC)	-0.047028	0.709892	0.859697
Citrate (RBC)	0.0493268	0.694086	0.859697
Dimethylglycine (RBC)	-0.0444004	0.723344	0.859697
g-Oxalo-crotonate (RBC)	-0.0469471	0.708167	0.859697
Glutamine (RBC)	-0.0457364	0.715369	0.859697
Linoleate (RBC)	-0.0443169	0.723844	0.859697
Choline (RBC)	-0.0421877	0.736618	0.866943
UMP (RBC)	0.0401419	0.748959	0.874738
Sphingosine 1-phosphate (RBC)	-0.0383467	0.75984	0.880724
Glutathione disulfide (RBC)	0.035299	0.77842	0.895475
5-Hydroxyisourate (RBC)	-0.0275337	0.826298	0.936471
Succinate (RBC)	0.0279094	0.823965	0.936471
5-Phospho-alpha-D-ribose 1-diphosphate (RBC)	0.0156769	0.900576	0.951765
D-Rhamnose (RBC)	0.022148	0.859889	0.951765
gamma-L-Glutamyl-D-alanine (RBC)	-0.0145079	0.907956	0.951765
L-octanoylcarnitine (RBC)	0.0189333	0.880063	0.951765
Maltose (RBC)	-0.0205198	0.870097	0.951765
Mannitol (RBC)	-0.0183488	0.883739	0.951765
O-Decanoyl-L-carnitine (RBC)	-0.0144661	0.90822	0.951765
S-Glutathionyl-L-cysteine (RBC)	0.0227325	0.856231	0.951765
Serine (RBC)	-0.0162614	0.896889	0.951765
Sphinganine 1-phosphate (RBC)	0.0152594	0.903211	0.951765
Uracil (RBC)	-0.0178322	0.887879	0.951765
Hypoxanthine (RBC)	0.0130467	0.917193	0.954629
alpha-D-Ribose 1-phosphate (RBC)	-0.0107504	0.931728	0.963205
Aspartate (RBC)	0.00807849	0.94867	0.966649
Hexose phosphate (RBC)	0.00716	0.954499	0.966649
Indole-3-acetate (RBC)	0.00624152	0.960331	0.966649
Valine (RBC)	-0.00882998	0.943903	0.966649
D-Erythrose 4-phosphate (RBC)	0.000563615	0.996416	0.996416
