## Supplemental File 15 for "The COVIDome Explorer Researcher Portal"

### Sheet: Live Cells
Population	lineage	rho	pval	BH_padj
CD1c+ Myeloid DCs	Live cells	-0.369263	0.00210404	0.128346
T-bet- Eomes+ CD8 T	Live cells	-0.258241	0.034863	0.609518
Th2	Live cells	-0.257443	0.0354487	0.609518
Myeloid DCs	Live cells	-0.245231	0.0454805	0.609518
Regulatory T	Live cells	0.22863	0.0627545	0.609518
Myeloid Dendritic Supressor Cells	Live cells	0.224479	0.0678132	0.609518
Pre-switched Activated Memory B	Live cells	-0.209703	0.0936263	0.609518
Immature Naive B	Live cells	0.209686	0.0910682	0.609518
CD4-CD8- T	Live cells	0.20704	0.0927496	0.609518
Mature Naive B	Live cells	-0.193619	0.122254	0.609518
Memory Stem CD8 T	Live cells	-0.191157	0.121246	0.609518
Atypical B	Live cells	0.183384	0.140513	0.609518
PD-1+ CD4 T	Live cells	-0.175872	0.154561	0.609518
Classical Monocytes	Live cells	-0.170608	0.170808	0.609518
CD19+ B cells	Live cells	-0.169314	0.174125	0.609518
CD95+ CD4 T	Live cells	-0.168808	0.172072	0.609518
CD4+ Tconv	Live cells	-0.160987	0.193108	0.609518
HLA-DR+ CD4 T	Live cells	-0.158871	0.1991	0.609518
CD27+ CD57+ CD8 T	Live cells	-0.156996	0.204524	0.609518
CD38+ CD4 T	Live cells	-0.156677	0.205458	0.609518
CD4+ T	Live cells	-0.153444	0.215081	0.609518
CD95- Naive CD8 T	Live cells	-0.151888	0.219826	0.609518
Plasmablasts	Live cells	0.144345	0.243859	0.618432
Monocytes	Live cells	-0.144098	0.248367	0.618432
Intermediate Monocytes	Live cells	0.140873	0.255506	0.618432
CD141+ Myeloid DCs	Live cells	-0.135038	0.279673	0.618432
Switched Memory B	Live cells	-0.13412	0.282987	0.618432
CD27+ CD57- CD8 T	Live cells	-0.130697	0.291793	0.618432
CD3+ T	Live cells	-0.128502	0.300042	0.618432
Memory Stem CD4 T	Live cells	-0.127424	0.304147	0.618432
CD95- Naive CD4 T	Live cells	-0.115173	0.353365	0.695331
Th1/17	Live cells	0.106712	0.390065	0.743562
PD-1+ CD8 T	Live cells	-0.101205	0.415126	0.757775
CD56midCD16hi NK	Live cells	0.100428	0.422366	0.757775
CD95+ CD8 T	Live cells	-0.0950196	0.444352	0.774442
Follicular helper CD4 T	Live cells	0.0862399	0.487736	0.786073
Age-Dependent B (ABC)	Live cells	-0.0821417	0.512029	0.786073
CD27- CD57- CD8 T	Live cells	0.0798946	0.520427	0.786073
CD8+ T	Live cells	-0.0796153	0.521891	0.786073
HLA-DR+ CD8 T	Live cells	-0.0781387	0.529664	0.786073
Th1	Live cells	0.0758241	0.541964	0.786073
IgM+ Memory B	Live cells	-0.0743076	0.550097	0.786073
Effector Memory CD8 T	Live cells	0.0721925	0.561538	0.786073
Anergic B	Live cells	0.0717462	0.567003	0.786073
CD38+ CD8 T	Live cells	-0.0672839	0.588513	0.794874
Non-Classical Monocytes	Live cells	0.0642313	0.608387	0.794874
CD56bright NK	Live cells	0.0630138	0.612444	0.794874
Effector Memory CD45RA+ CD8 T	Live cells	0.0577061	0.64276	0.816841
Central memory CD4 T	Live cells	0.0514407	0.679306	0.83578
T-bet+ Eomes+ CD8 T	Live cells	-0.0478889	0.700362	0.83578
T-bet- Eomes- CD8 T	Live cells	-0.047849	0.7006	0.83578
c-delta Switched Memory B	Live cells	-0.0406012	0.746183	0.83578
Effector Memory CD45RA+ CD4 T	Live cells	-0.040506	0.74484	0.83578
Plasmacytoid DCs	Live cells	0.038351	0.757989	0.83578
CD27- CD57+ CD8 T	Live cells	-0.0380717	0.759699	0.83578
T-bet+ Eomes- CD8 T	Live cells	0.0366749	0.768264	0.83578
CD56midCD16lo NK	Live cells	-0.0348815	0.780975	0.83578
Th17	Live cells	0.0272967	0.826441	0.854718
Effector Memory CD4 T	Live cells	0.0263788	0.83219	0.854718
Central Memory CD8 T	Live cells	-0.0250219	0.840706	0.854718
Basophils	Live cells	0.00438982	0.971875	0.971875

### Sheet: CD3+ T
Population	lineage	rho	pval	BH_padj
T-bet- Eomes+ CD8 T	CD3+ T	-0.264227	0.0307225	0.616701
Regulatory T	CD3+ T	0.253093	0.0387867	0.616701
CD4-CD8- T	CD3+ T	0.239045	0.0513917	0.616701
CD95- Naive CD8 T	CD3+ T	-0.18529	0.133315	0.764423
Th2	CD3+ T	-0.184292	0.135455	0.764423
CD95+ CD4 T	CD3+ T	-0.172195	0.166806	0.764423
CD27+ CD57- CD8 T	CD3+ T	-0.168569	0.17269	0.764423
Follicular helper CD4 T	CD3+ T	0.151568	0.220808	0.764423
Memory Stem CD8 T	CD3+ T	-0.130058	0.294177	0.764423
CD27+ CD57+ CD8 T	CD3+ T	-0.126945	0.305983	0.764423
PD-1+ CD4 T	CD3+ T	-0.125629	0.311069	0.764423
Memory Stem CD4 T	CD3+ T	-0.120999	0.329375	0.764423
Th17	CD3+ T	0.117208	0.344865	0.764423
Th1/17	CD3+ T	0.117088	0.345362	0.764423
CD4+ T	CD3+ T	-0.104764	0.406237	0.764423
CD4+ Tconv	CD3+ T	-0.104645	0.403046	0.764423
Effector Memory CD8 T	CD3+ T	0.102402	0.409601	0.764423
PD-1+ CD8 T	CD3+ T	-0.100607	0.417905	0.764423
T-bet+ Eomes- CD8 T	CD3+ T	0.0978929	0.430636	0.764423
CD95+ CD8 T	CD3+ T	-0.0864395	0.486726	0.764423
Central memory CD4 T	CD3+ T	0.0850028	0.494024	0.764423
Th1	CD3+ T	0.084045	0.49892	0.764423
CD27- CD57- CD8 T	CD3+ T	0.0838455	0.499944	0.764423
CD8+ T	CD3+ T	-0.0819698	0.509616	0.764423
CD38+ CD4 T	CD3+ T	-0.0634615	0.615511	0.834135
CD95- Naive CD4 T	CD3+ T	-0.0585951	0.64026	0.834135
Effector Memory CD45RA+ CD8 T	CD3+ T	0.0514407	0.679306	0.834135
HLA-DR+ CD8 T	CD3+ T	-0.0488866	0.694424	0.834135
Effector Memory CD4 T	CD3+ T	0.0468114	0.706795	0.834135
Effector Memory CD45RA+ CD4 T	CD3+ T	-0.0463325	0.709661	0.834135
HLA-DR+ CD4 T	CD3+ T	-0.0448958	0.718283	0.834135
CD38+ CD8 T	CD3+ T	-0.034041	0.784489	0.882551
CD27- CD57+ CD8 T	CD3+ T	-0.0199138	0.872921	0.926141
T-bet- Eomes- CD8 T	CD3+ T	-0.0196344	0.874689	0.926141
Central Memory CD8 T	CD3+ T	0.00714343	0.954249	0.981513
T-bet+ Eomes+ CD8 T	CD3+ T	-0.000598611	0.996164	0.996164

### Sheet: CD4+ T
Population	lineage	rho	pval	BH_padj
CD4+ Tconv	CD4+ T	-0.292892	0.017005	0.194627
Regulatory T	CD4+ T	0.274962	0.0243284	0.194627
Th17	CD4+ T	0.150052	0.225516	0.661523
Follicular helper CD4 T	CD4+ T	0.149334	0.227771	0.661523
Th2	CD4+ T	-0.140714	0.25605	0.661523
Th1/17	CD4+ T	0.139077	0.261676	0.661523
Central memory CD4 T	CD4+ T	0.115572	0.351688	0.661523
Th1	CD4+ T	0.102841	0.407585	0.661523
CD95+ CD4 T	CD4+ T	-0.0994094	0.423495	0.661523
PD-1+ CD4 T	CD4+ T	-0.096975	0.434991	0.661523
Memory Stem CD4 T	CD4+ T	-0.0928646	0.454797	0.661523
HLA-DR+ CD4 T	CD4+ T	0.0703967	0.571339	0.738271
CD38+ CD4 T	CD4+ T	0.061657	0.620135	0.738271
Effector Memory CD4 T	CD4+ T	0.0571474	0.645987	0.738271
CD95- Naive CD4 T	CD4+ T	-0.0163221	0.895699	0.955412
Effector Memory CD45RA+ CD4 T	CD4+ T	0.00175593	0.988748	0.988748

### Sheet: CD8+ T
Population	lineage	rho	pval	BH_padj
T-bet- Eomes+ CD8 T	CD8+ T	-0.260236	0.033434	0.568378
CD27- CD57- CD8 T	CD8+ T	0.139836	0.259059	0.707602
CD38+ CD8 T	CD8+ T	0.139357	0.26071	0.707602
Effector Memory CD8 T	CD8+ T	0.132612	0.284716	0.707602
CD95- Naive CD8 T	CD8+ T	-0.128149	0.305158	0.707602
CD27+ CD57- CD8 T	CD8+ T	-0.124476	0.319346	0.707602
T-bet+ Eomes- CD8 T	CD8+ T	0.122835	0.322036	0.707602
Effector Memory CD45RA+ CD8 T	CD8+ T	0.119722	0.334543	0.707602
CD27+ CD57+ CD8 T	CD8+ T	-0.106752	0.389887	0.707602
Memory Stem CD8 T	CD8+ T	-0.100966	0.416236	0.707602
PD-1+ CD8 T	CD8+ T	-0.0704765	0.570902	0.82045
HLA-DR+ CD8 T	CD8+ T	0.0580653	0.64069	0.82045
T-bet+ Eomes+ CD8 T	CD8+ T	0.051281	0.680248	0.82045
Central Memory CD8 T	CD8+ T	0.0489265	0.694187	0.82045
T-bet- Eomes- CD8 T	CD8+ T	0.0403863	0.745569	0.82045
CD27- CD57+ CD8 T	CD8+ T	0.0360364	0.772188	0.82045
CD95+ CD8 T	CD8+ T	-0.0102961	0.934095	0.934095

### Sheet: CD19+ B cells
Population	lineage	rho	pval	BH_padj
Immature Naive B	CD19+ B cells	0.308005	0.0118719	0.118719
Plasmablasts	CD19+ B cells	0.265424	0.029946	0.14973
Atypical B	CD19+ B cells	0.21407	0.0843564	0.281188
Mature Naive B	CD19+ B cells	-0.184428	0.138229	0.303745
Anergic B	CD19+ B cells	0.178374	0.151873	0.303745
c-delta Switched Memory B	CD19+ B cells	0.100052	0.424113	0.706855
Pre-switched Activated Memory B	CD19+ B cells	-0.051957	0.678643	0.876205
Age-Dependent B (ABC)	CD19+ B cells	0.0468912	0.706318	0.876205
IgM+ Memory B	CD19+ B cells	0.0221486	0.858798	0.876205
Switched Memory B	CD19+ B cells	0.019395	0.876205	0.876205

### Sheet: Monocytes
Population	lineage	rho	pval	BH_padj
Classical	Monocytes	-0.308924	0.0116087	0.0348262
Intermediate	Monocytes	0.251337	0.0402061	0.0603091
Non-Classical	Monocytes	0.224838	0.0673628	0.0673628

### Sheet: Myeloid DCs
Population	lineage	rho	pval	BH_padj
CD1c+	Myeloid DCs	-0.220967	0.0723449	0.14469
CD141+	Myeloid DCs	0.068949	0.582253	0.582253
