## Supplemental File 16 for "The COVIDome Explorer Researcher Portal"

### Sheet: Spearman corr
Aptamer_name	rho	pval	BH_padj
SERPINA5.3389.7	-0.789953	6.66134e-16	1.61271e-12
SERPINA4.3449.58	-0.72236	2.45315e-12	1.69688e-09
KLKB1.4152.58	-0.590683	9.16043e-08	2.19799e-05
C9.3060.43	0.543917	1.63658e-06	0.000180098
PEAR1.8275.31	-0.543039	1.71391e-06	0.000184416
C5.2851.63	0.534819	2.2019e-06	0.000209051
C1QTNF3.7251.64	-0.526598	3.35474e-06	0.000284976
SERPINA1.3580.25	0.49989	1.22423e-05	0.000790361
COL28A1.10702.1	-0.475703	3.61285e-05	0.00165032
CFP.2960.66	-0.469017	4.80441e-05	0.00204061
C1QL1.6404.20	-0.433906	0.000195524	0.00566903
SERPINA9.7266.4	-0.401461	0.000628737	0.0127113
COLEC11.4430.44	-0.399196	0.000679228	0.0134238
C7.2888.49	-0.393241	0.00083002	0.0155141
CFHR1.15468.14	-0.38703	0.00101905	0.0180082
CD36.2973.15	-0.386299	0.00104367	0.0183097
KLK13.11152.46	-0.383961	0.00112613	0.0191998
APOH.8288.27	-0.383937	0.00122856	0.0203722
CR2.15570.99	-0.375009	0.001499	0.0232634
C1QTNF1.6304.8	0.359664	0.0024031	0.0330563
C3.5803.24	0.357362	0.00257437	0.0349872
PLG.4150.75	0.356887	0.00261103	0.0351184
SERPINB13.18841.1	-0.354951	0.0027654	0.0362875
PROS1.2700.56	-0.353635	0.00287486	0.0374195
THBS3.8982.65	-0.343259	0.00388289	0.0453035
CFB.4129.72	0.341615	0.0040686	0.046184
GP1BA.4990.87	-0.333102	0.00516188	0.0542165
C2.3186.2	0.332408	0.00526154	0.0546081
PLA2G7.5015.15	-0.326891	0.00611582	0.060682
SERPINA6.4785.30	-0.3229	0.00723814	0.0677002
COLEC12.5457.5	-0.307363	0.0107835	0.086628
SERPINF1.9211.19	-0.305298	0.0107451	0.086628
PDGFRL.9713.67	-0.303544	0.0112289	0.0894585
SELPLG.11266.8	-0.303584	0.0118456	0.0913819
SERPINF2.3024.18	0.28776	0.0165029	0.113183
F13B.5658.64	-0.284498	0.0187053	0.122764
THBS4.3340.53	-0.279357	0.0200929	0.127785
PECAM1.2695.25	0.278261	0.020607	0.129524
SERPIND1.3316.58	-0.276864	0.0222761	0.136533
F13A1.F13B.16927.9	-0.26797	0.0271508	0.155395
CPN1.7142.5	0.260831	0.0316873	0.169047
FGA.FGB.FGG.4907.56	0.258422	0.0320363	0.169901
FGG.4989.7	0.243332	0.0439325	0.205652
MASP1.9125.23	0.245143	0.0439175	0.205652
CFHR2.15584.9	0.235513	0.0514056	0.22424
CD93.14136.234	-0.230946	0.0562318	0.232912
PAFAH1B3.12374.8	-0.230069	0.0571994	0.23531
C1RL.9348.1	0.224662	0.063469	0.249648
CFD.2946.52	-0.224077	0.0641788	0.250993
CFHR5.16055.3	0.22201	0.0688228	0.259937
C1QC.14100.63	0.217976	0.0719763	0.265835
CFHR3.16836.1	0.220455	0.0776216	0.278403
SERPINA3.4153.11	0.212715	0.0792929	0.280655
CLU.4542.24	0.212605	0.0794514	0.280787
C1QBP.4967.1	0.210047	0.0832214	0.289481
SERPINC1.3344.60	-0.209609	0.0838817	0.289984
CFH.4159.130	-0.204947	0.0936301	0.309243
PF4V1.5663.18	-0.202156	0.0957531	0.311793
KLK8.2834.54	-0.190354	0.11719	0.353321
CD55.5069.9	-0.190135	0.11762	0.354174
CR1.19556.12	-0.187285	0.123327	0.364783
KLK10.6227.1	-0.173328	0.154366	0.412951
KLK11.2831.29	-0.172671	0.15596	0.415151
C1QA.C1QB.C1QC.2753.2	-0.169419	0.164021	0.426525
PDGFRB.3459.49	-0.168761	0.165688	0.429979
KLK4.2833.20	0.168652	0.165967	0.4302
KLK5.3201.49	0.172756	0.172221	0.440283
FGL2.19635.69	0.165254	0.174789	0.443349
KLK5.14039.33	0.164778	0.182693	0.453872
SRGN.19251.56	0.161966	0.183648	0.455996
F2.5316.54	-0.16182	0.184049	0.456305
PF4.2697.7	0.16124	0.188987	0.461311
C6.4127.75	0.159751	0.193158	0.464146
PDGFC.13658.31	0.157837	0.195225	0.466171
F3.4931.59	-0.153489	0.207972	0.481057
F7.3184.25	-0.153307	0.20852	0.481706
C1QTNF5.7810.20	-0.150164	0.21811	0.494247
CFI.2567.5	-0.148223	0.227704	0.502448
SERPINB1.10737.96	-0.145159	0.23402	0.511337
FCN2.3313.21	-0.145086	0.234258	0.511627
SERPINA10.13119.26	0.143953	0.237969	0.515607
FCN3.5462.62	0.142382	0.243184	0.520571
PLAUR.2652.15	0.142017	0.244408	0.522482
F8.13499.30	-0.138911	0.254982	0.533084
C1QL4.7132.55	0.138107	0.257768	0.536362
C8G.14708.59	-0.137304	0.260576	0.540577
SERPING1.4479.14	-0.133285	0.274922	0.555117
MASP1.3605.77	-0.132883	0.276385	0.556215
FIBCD1.9378.6	-0.131458	0.281613	0.561372
KLK6.3450.4	0.130946	0.283506	0.563984
SERPINA7.2706.69	-0.129485	0.288961	0.569454
PAFAH2.18914.188	-0.128827	0.291438	0.572471
SERPINI2.7117.21	0.131469	0.296529	0.576392
C4A.C4B.18821.9	0.11878	0.331011	0.611972
C4A.C4B.4481.34	-0.117847	0.342225	0.622251
C1QL2.15670.15	-0.116006	0.346163	0.625652
KLK14.15544.25	-0.111582	0.361352	0.639031
C3.2754.50	0.109134	0.372047	0.650579
KLK15.6491.59	-0.10833	0.375601	0.653724
KLK12.3199.54	0.1057	0.387372	0.664891
SERPINE2.19154.41	0.0982463	0.421899	0.692017
PDGFD.17140.57	-0.0974425	0.425725	0.694528
C5.C6.4482.66	0.0967848	0.42887	0.697644
F10.3077.66	-0.0924735	0.44981	0.712204
THBS1.3474.19	0.0896237	0.463958	0.721375
SERPINB8.19130.81	0.0878334	0.472968	0.727765
KLK9.5758.49	0.08772	0.476886	0.73026
F5.4906.35	0.0866277	0.479088	0.731693
SERPINH1.10800.15	0.0866642	0.478902	0.731693
COLEC10.6558.5	0.0852769	0.489292	0.739898
PEAR1.8892.14	0.0822433	0.501696	0.747437
C3.2683.1	0.0815491	0.505326	0.750015
C1S.8840.61	0.0804896	0.510891	0.753269
PPBP.2790.54	0.0773109	0.527775	0.762831
F11.2190.55	0.0761418	0.534054	0.765962
FCN2.13717.15	0.0761052	0.53425	0.766017
PAFAH1B2.2642.4	0.0743149	0.543938	0.774004
C1R.3285.23	0.071319	0.560338	0.782844
FGA.FGB.FGG.2796.62	0.0692364	0.571875	0.787716
PDGFB.4149.8	-0.0658472	0.593686	0.801624
CFHR4.6471.53	0.0635002	0.604208	0.809511
KLK3.8468.19	0.0594446	0.62754	0.823061
PLG.3710.49	-0.0573621	0.639666	0.827868
C4BPA.9449.150	-0.0540373	0.659221	0.840428
GP5.7185.29	-0.0535258	0.66225	0.841903
THBS2.3339.33	0.0516624	0.67333	0.848364
F10.4878.3	-0.0478261	0.69636	0.859708
PDGFRA.10366.11	-0.0473877	0.69901	0.861057
C4BPB.7155.46	-0.0466935	0.703213	0.863379
SERPINB5.15417.3	-0.0470907	0.705126	0.864021
MMRN2.9723.105	-0.0417223	0.735499	0.879764
C1QTNF9.16605.2	0.0409573	0.738273	0.880937
PPBP.17165.1	0.0403727	0.741877	0.883031
FGB.18890.227	-0.0392411	0.750702	0.886994
SERPINB4.15444.45	-0.0384777	0.755399	0.889072
C3.2755.8	0.035221	0.773873	0.901212
PLG.4151.6	-0.0306905	0.803789	0.915752
THBS2.14111.15	0.0277311	0.821056	0.921333
C8A.C8B.C8G.2429.27	0.0269273	0.826161	0.924063
C5.2381.52	0.0261966	0.830807	0.926069
SERPINA12.6551.94	-0.0278784	0.833982	0.926907
PPBP.4544.4	0.0235523	0.848805	0.934072
PDGFA.4499.21	0.0207526	0.865597	0.941002
C4A.C4B.2182.54	-0.02057	0.86677	0.941431
PLAU.4158.54	-0.019145	0.875923	0.944948
SERPINA11.9002.36	0.0187271	0.883229	0.949189
SELP.4154.57	-0.0178297	0.884387	0.949911
FLNA.11171.25	0.0150164	0.902532	0.960875
PDGFD.9341.1	-0.0136646	0.911269	0.964662
FCN1.15582.25	0.0135893	0.912419	0.964825
PPBP.16765.52	-0.0132458	0.914625	0.966302
SERPINA3.2879.9	0.00953599	0.938014	0.976472
MBL2.3000.66	-0.00774571	0.949634	0.980411
GP6.3194.36	-0.00580928	0.962215	0.985937
C3.4900.8	-0.00569967	0.962927	0.985937
F9.5307.12	-0.00544392	0.96459	0.987013
SERPINE1.2925.9	0.0044209	0.971241	0.988388
F9.4876.32	-0.00383632	0.975042	0.989697
