## Supplemental File 17 for "The COVIDome Explorer Researcher Portal"

### Sheet: Sheet1
Antibody Target	Element	Mass	Manufacturer	Catalog number	Clone	Stain
CD45	Y	89	Fluidigm	3089003B	HI30	Fix
CD57	In	113	Biolegend	322302	HCD57	Fix
CD11c	In	115	BD bioscience	555390	B-ly6	Fix
CD16	Cd	116	eBioscience	16-0167-85	B73.1	Fix
CD196 CCR6	Pr	141	Biolegend	353402	11a9	Live
CD19	Nd	142	Fluidigm	3142001B	HIB19	Fix
CD123	Nd	143	Fluidigm	3143014B	6H6	Fix
CCR5	Nd	144	Fluidigm	3144007A	NP6G4	Live
IgD	Nd	146	Fluidigm	3146005B	IA6-2	Fix
CD1c	Sm	147	Miltenyi	130-108-032	AD5-8E7	Fix
CD38	Nd	148	Biolegend	303502	HIT2	Fix
CD127	Sm	149	Fluidigm	3149011B	A019D5	Live
CD86	Nd	150	Fluidigm	3150020B	IT2.2	Fix
ICOS	Eu	151	Biolegend	313502	DX29	Fix
CD141	Sm	152	Biolegend	344102	M80	Fix
TGIT	Eu	153	Fluidigm	3153008B	MBSA43	Live
Tim3	Sm	154	Fluidigm	3154016B	F38-2E2	Fix
CD27	Gd	155	Fluidigm	3155001B	L128	Fix
CXCR3	Gd	156	Fluidigm	3156004B	G025H7	Live
CD45RA	Gd	157	Biolegend	304102	HI100	Fix
PD-1	Gd	158	Biolegend	329941	EH12.2H7	Fix
PDL1	Tb	159	Fluidigm	3159029B	29E.2A3	Fix
CD14	Gd	160	Fluidigm	3160001B	M5E2	Fix
Tbet	Dy	161	Fluidigm	3161014B	4b10	Fix/perm
Ki67	Dy	162	Fluidigm	3162012B	B56	Fix/perm
CD33	Dy	163	Fluidigm	3163023B	WM53	Fix
CD95	Dy	164	Fluidigm	3164008B	DX2	Fix
Foxp3	Ho	165	Biolegend	14-4774-82	150D/E4	Fix/perm
Eomes	Er	166	Biolegend	14-4877-82	WD1928	Fix/perm
CCR7	Er	167	Fluidigm	3167009A	G043H7	Live
CD8a	Er	168	Fluidigm	3168002B	SK1	Fix
CD25	Tm	169	Fluidigm	3169003B	2A3	Live
CD3	Er	170	Fluidigm	3170001B	UCHT1	Fix
CXCR5	Yb	171	Fluidigm	3171014B	51505	Live
IgM	Yb	172	Fluidigm	3172004B	MHM-88	Live
HLA-DR	Yb	173	Fluidigm	3173005B	L243	Fix
CD4	Yb	174	Fluidigm	3174004B	SK3	Fix
CCR4	Lu	175	R&D	MAB1567-500	205410	Live
CD56	Yb	176	Miltenyi	130-113-312	HCD56	Fix
CD11b	Bi	209	Fluidigm	3209003B	ICRF44	Fix
